# Integrative genetic analysis reveals new relationships between intraocular pressure, glaucoma and ischemic stroke risk: A study based on combined SNP-to-gene, mendelian randomization and pathway investigations

**DOI:** 10.1101/2024.08.26.24312564

**Authors:** Qi Zhang, Di Hu, Zenan Lin, Junhong Jiang

## Abstract

**Background:** Ischemic stroke (IS) is a leading cause of death in elderly people. Previous studies on exploring the association between intraocular pressure (IOP), glaucoma and the IS risk provided inconsistent results and unclear elucidations.

**Methods:** Here, multiple genetic approaches were employed to investigate the possible causality between these traits. First, we performed the traditional bidirectional mendelian randomization (MR) study to explore the causal relationship between IOP, glaucoma and IS. Second, the SNPs selected as instrumental variables for IOP and primary open-angle glaucoma (POAG) were mapped to relevant genes by the novel combined SNP-to-gene (cS2G) method. The genes with significant causal effects on IS were then introduced to the gene ontology (GO), pathway and colocalization analyses. Third, the partitioned heritability analysis was also performed to evaluate the genome complexity with the Linkage Disequilibrium Score (LDSC) tool. Fourth, we also performed single SNP mendelian randomization (SSMR) study to find the SNPs of IOP and glaucoma, which had significant causal influence on IS risk. Then, they were introduced to the cytogenetic investigation. The multiple variable MR (MVMR) was applied to assess the independence of the causal effect of the exposures.

**Results:** The MR results supported the view that the elevated IOP and POAG may contribute to the IS risk, but not vice versa. By using the cS2G approach, we identified 31 and 3 genes which may play key roles in the IOP- and POAG-induced IS risk, respectively. The GO and pathway analyses indicated the olfactory pathway to be a crucial pathway in the IOP-associated mechanism. The colocalization study strengthened the causal implications of genes *CDKNA2A* and *CDKN2B-AS1* between POAG and IS. The partitioned heritability analysis showed that the most enriched categories for both IOP and POAG were regulatory-associated terms such as the Super-enhancer. The SSMR study demonstrated that the IOP-associated SNPs with causal effects on IS were located majorly in chromosomes 1 and 11, while the POAG-associated ones were mostly found in chromosomes 9 and 4. The MVMR confirmed that the causal effects of IOP and POAG were not independent from each other.

**Conclusions:** This work provides novel evidences to support the causal implications between IOP, POAG and IS, and offered putative pathway and genes for managing IOP and POAG in IS.
