## Supplementary Table S1-S24 for "Integrative genetic analysis reveals new relationships between intraocular pressure, glaucoma and ischemic stroke risk: A study based on combined SNP-to-gene, mendelian randomization and pathway investigations": Table S1.xlsx

### Sheet: Table S1
Table S1. Basic information of 7 GWAS datasets
Trait	GWAS ID	Sample size	Number of SNPs	Ethnics	Links
Intra-ocular pressure, Goldmann-correlated (right)	ukb-b-14146	97653	9851867	European	https://gwas.mrcieu.ac.uk/datasets/ukb-b-14146/
Intra-ocular pressure, Goldmann-correlated (left)	ukb-b-12440	97465	9851867	European	https://gwas.mrcieu.ac.uk/datasets/ukb-b-12440/
Primary open-angle glaucoma	finn-b-H7_GLAUCPRIMOPEN	214634	16380455	European	https://gwas.mrcieu.ac.uk/datasets/finn-b-H7_GLAUCPRIMOPEN/
Primary angle-closure glaucoma || id:finn-b-H7_GLAUCCLOSEPRIM	finn-b-H7_GLAUCCLOSEPRIM	210789	16380446	European	https://gwas.mrcieu.ac.uk/datasets/finn-b-H7_GLAUCCLOSEPRIM/
Normotensive glaucoma	finn-b-H7_GLAUCOMA_NTG	211093	16380447	European	https://gwas.mrcieu.ac.uk/datasets/finn-b-H7_GLAUCOMA_NTG/
Glaucoma	finn-b-H7_GLAUCOMA	218792	16380466	European	https://gwas.mrcieu.ac.uk/datasets/finn-b-H7_GLAUCOMA/
Ischemic stroke	ebi-a-GCST006908	440328	9851867	European	https://gwas.mrcieu.ac.uk/datasets/ebi-a-GCST006908/
