## Supplementary Table S1-S24 for "Integrative genetic analysis reveals new relationships between intraocular pressure, glaucoma and ischemic stroke risk: A study based on combined SNP-to-gene, mendelian randomization and pathway investigations": Table S2.xlsx

### Sheet: Table S2
Table S2. 85 IVs for Intra-ocular pressure, Goldmann-correlated (right)|| ukb-b-14146
No	GWAS ID of exposure	SNP	Position	Chromosome	Effect allele	Other allele	Effect allele frerquency	Beta	Standard error	P value	Sample size
1	ukb-b-14146	rs10071507	64638339	5	C	T	0.332271	0.0353361	0.00472036	7.10068e-14	97653
2	ukb-b-14146	rs10233003	116143662	7	A	C	0.273507	0.0629446	0.00499028	1.80011e-36	97653
3	ukb-b-14146	rs1042499	90328305	15	C	T	0.057955	0.0645744	0.00954711	1.29987e-11	97653
4	ukb-b-14146	rs10501626	86350791	11	T	G	0.183787	0.0322319	0.00574713	2e-08	97653
5	ukb-b-14146	rs1075989	87829251	4	G	A	0.089757	0.0488579	0.00776097	3.09999e-10	97653
6	ukb-b-14146	rs10814543	3757011	9	G	C	0.302629	0.0274814	0.00484182	1.40001e-08	97653
7	ukb-b-14146	rs1110042	113236534	1	T	A	0.20458	0.0342236	0.00550391	5e-10	97653
8	ukb-b-14146	rs11217857	120270170	11	G	A	0.16459	0.0579103	0.00597551	3.29989e-22	97653
9	ukb-b-14146	rs113542380	43464818	2	A	G	0.075042	0.0561273	0.00853215	4.79954e-11	97653
10	ukb-b-14146	rs115781177	33348494	2	G	A	0.071586	0.0590394	0.00867103	9.79941e-12	97653
11	ukb-b-14146	rs115808223	128726579	5	C	T	0.042529	-0.0656338	0.0110375	2.69998e-09	97653
12	ukb-b-14146	rs11659764	53335512	18	A	T	0.053309	-0.0760906	0.0099501	2.09991e-14	97653
13	ukb-b-14146	rs12051515	89792491	16	A	T	0.310495	-0.0277602	0.00482805	8.9e-09	97653
14	ukb-b-14146	rs12377624	129373110	9	C	G	0.372863	-0.0427658	0.00459005	1.20005e-20	97653
15	ukb-b-14146	rs12575487	17019317	11	T	C	0.286781	0.0275696	0.00491711	2.1e-08	97653
16	ukb-b-14146	rs12626732	47547774	21	C	T	0.500616	-0.0271947	0.00447527	1.2e-09	97653
17	ukb-b-14146	rs12913547	67467507	15	C	T	0.212943	0.0386307	0.00548016	1.80011e-12	97653
18	ukb-b-14146	rs13089093	70937343	3	C	T	0.307007	0.0266764	0.00483163	3.40001e-08	97653
19	ukb-b-14146	rs13274594	108285591	8	G	A	0.123964	-0.0658309	0.00677967	2.70023e-22	97653
20	ukb-b-14146	rs13291445	13558378	9	A	G	0.183666	-0.0459995	0.00577109	1.59993e-15	97653
22	ukb-b-14146	rs1579050	153364527	2	G	A	0.573855	0.033756	0.00450793	7.00003e-14	97653
23	ukb-b-14146	rs17006576	28365914	2	A	G	0.261424	0.0324642	0.00505022	1.29999e-10	97653
24	ukb-b-14146	rs1794818	111968788	6	G	A	0.582927	0.0339292	0.00452864	6.79986e-14	97653
25	ukb-b-14146	rs2132543	65134457	16	T	C	0.326592	-0.0294684	0.00477213	6.59994e-10	97653
26	ukb-b-14146	rs215545	2782015	20	C	T	0.764855	-0.0321531	0.00526297	1e-09	97653
27	ukb-b-14146	rs2181190	158467989	6	C	T	0.185499	0.0316635	0.00570975	2.90001e-08	97653
28	ukb-b-14146	rs2393729	63837016	10	T	C	0.419682	-0.0383315	0.00451435	1.99986e-17	97653
29	ukb-b-14146	rs2472493	107695848	9	A	G	0.557883	-0.0565381	0.00451395	5.40008e-36	97653
30	ukb-b-14146	rs2579998	51477322	6	T	C	0.899092	0.056023	0.00740349	3.80014e-14	97653
31	ukb-b-14146	rs2721043	41078668	13	A	C	0.091143	-0.0522814	0.00780126	2.09991e-11	97653
32	ukb-b-14146	rs2745572	1548369	6	G	A	0.33531	-0.0495587	0.00473968	1.39991e-25	97653
33	ukb-b-14146	rs2797570	95045110	10	A	G	0.452259	-0.0473034	0.00448193	4.90004e-26	97653
34	ukb-b-14146	rs2936661	1300946	1	A	G	0.845358	0.0357679	0.00617205	6.80002e-09	97653
35	ukb-b-14146	rs3134963	32102305	6	C	T	0.852308	0.0342424	0.00625044	4.30002e-08	97653
36	ukb-b-14146	rs340111	178773203	5	T	C	0.354178	-0.0282703	0.00470288	1.79999e-09	97653
37	ukb-b-14146	rs34135127	136226498	3	C	T	0.239478	-0.0316028	0.00521362	1.29999e-09	97653
38	ukb-b-14146	rs34952318	11177055	20	A	G	0.04943	-0.066406	0.0103993	1.7e-10	97653
39	ukb-b-14146	rs35240776	171576436	3	T	C	0.228668	0.0453502	0.00530222	1.20005e-17	97653
40	ukb-b-14146	rs36151797	4785847	17	A	T	0.84301	-0.033393	0.00609607	4.30002e-08	97653
41	ukb-b-14146	rs3740685	47468791	11	T	C	0.708467	-0.0461796	0.00489369	3.90032e-21	97653
42	ukb-b-14146	rs3823267	1777854	6	G	A	0.325245	-0.0270316	0.00486114	2.69998e-08	97653
43	ukb-b-14146	rs448203	75495065	17	C	T	0.395255	-0.0412628	0.00458336	2.19989e-19	97653
44	ukb-b-14146	rs4611262	102502759	12	C	T	0.77753	-0.0299535	0.00537663	2.5e-08	97653
45	ukb-b-14146	rs4749043	25822360	10	G	A	0.373474	-0.0287015	0.0045887	4e-10	97653
46	ukb-b-14146	rs4865764	52610768	5	A	G	0.511319	-0.0386636	0.00443574	2.90001e-18	97653
47	ukb-b-14146	rs4955665	169355019	3	C	T	0.392093	-0.0263518	0.00465276	1.5e-08	97653
48	ukb-b-14146	rs4963153	791462	11	A	G	0.47093	-0.0415415	0.00446855	1.50003e-20	97653
49	ukb-b-14146	rs56009602	130289612	11	T	C	0.051279	0.0856146	0.0102306	5.79963e-17	97653
50	ukb-b-14146	rs58577366	88323323	16	C	T	0.339272	-0.0418055	0.00470652	6.4998e-19	97653
51	ukb-b-14146	rs5994617	33142908	22	G	A	0.718781	0.0313369	0.00495233	2.5e-10	97653
52	ukb-b-14146	rs62075722	79611271	17	G	A	0.643871	-0.0282657	0.00463291	1.09999e-09	97653
53	ukb-b-14146	rs62279163	228168099	2	A	C	0.332598	-0.0356004	0.004729	5.10035e-14	97653
54	ukb-b-14146	rs6445055	171992387	3	A	G	0.172526	-0.0680288	0.00589981	9.20026e-31	97653
55	ukb-b-14146	rs645592	89004894	11	C	T	0.487146	-0.0251186	0.00446329	1.79999e-08	97653
56	ukb-b-14146	rs6474026	56793493	8	C	T	0.18356	-0.0314563	0.00576119	4.79999e-08	97653
57	ukb-b-14146	rs6476827	4220832	9	G	C	0.337552	0.047674	0.00471837	5.30029e-24	97653
58	ukb-b-14146	rs6674512	86714253	1	A	G	0.080784	0.0453132	0.00819644	3.2e-08	97653
59	ukb-b-14146	rs6732795	69411517	2	C	A	0.391063	0.0308414	0.00458285	1.69981e-11	97653
60	ukb-b-14146	rs6751403	56053731	2	A	C	0.433438	0.0315068	0.00445554	1.50003e-12	97653
61	ukb-b-14146	rs6760842	238398165	2	C	T	0.233801	-0.0343069	0.00526195	7.00003e-11	97653
62	ukb-b-14146	rs6787621	188066953	3	G	T	0.740194	0.0334754	0.00509203	4.90004e-11	97653
63	ukb-b-14146	rs6910919	82781389	6	T	C	0.745707	0.039739	0.00514444	1.10002e-14	97653
64	ukb-b-14146	rs7003342	78783793	8	C	T	0.52091	0.0250392	0.00446808	2.1e-08	97653
65	ukb-b-14146	rs7040970	139859013	9	C	T	0.52771	-0.0294822	0.00447432	4.40048e-11	97653
66	ukb-b-14146	rs7108992	128381867	11	C	A	0.662132	0.0273134	0.00471011	6.69993e-09	97653
67	ukb-b-14146	rs715685	219127037	1	C	G	0.066784	-0.0801039	0.00894377	3.40017e-19	97653
68	ukb-b-14146	rs7170251	86074380	15	T	C	0.175764	0.0332488	0.00585244	1.29999e-08	97653
69	ukb-b-14146	rs72755233	100692953	15	A	G	0.109162	0.0721739	0.00713036	4.40048e-24	97653
70	ukb-b-14146	rs72766630	136926791	9	T	G	0.166993	0.0458972	0.00597318	1.50003e-14	97653
71	ukb-b-14146	rs7282723	40196987	21	T	C	0.35733	-0.0273415	0.00464486	3.89996e-09	97653
72	ukb-b-14146	rs72848971	105305001	10	T	G	0.239761	-0.0285661	0.00521573	4.30002e-08	97653
73	ukb-b-14146	rs73220177	108046700	5	A	G	0.074514	-0.0568305	0.00854391	2.90001e-11	97653
74	ukb-b-14146	rs7331527	76264364	13	C	T	0.358983	-0.0309505	0.00464423	2.70023e-11	97653
75	ukb-b-14146	rs7524755	165694897	1	C	T	0.875685	-0.078684	0.00673204	1.50003e-31	97653
76	ukb-b-14146	rs7543855	36574126	1	T	C	0.062757	-0.068594	0.00918767	8.30042e-14	97653
77	ukb-b-14146	rs76020419	6360289	8	T	G	0.035432	-0.0943063	0.0120514	5.10035e-15	97653
78	ukb-b-14146	rs7626665	105073232	3	T	C	0.598879	0.0332312	0.00454413	2.60016e-13	97653
79	ukb-b-14146	rs77542162	67081278	17	G	A	0.021576	0.132763	0.0153359	4.79954e-18	97653
80	ukb-b-14146	rs7909191	94698911	10	A	G	0.676275	0.0288305	0.00474614	1.2e-09	97653
81	ukb-b-14146	rs8071654	58982924	17	G	A	0.148863	0.0389505	0.00626988	5.19996e-10	97653
82	ukb-b-14146	rs8072109	9838605	17	G	A	0.406352	0.0330442	0.00453158	3.10027e-13	97653
83	ukb-b-14146	rs9322981	38043991	14	C	T	0.699852	0.0316442	0.00486446	7.8001e-11	97653
84	ukb-b-14146	rs9494457	136474794	6	A	T	0.380201	-0.0282413	0.00460955	8.99995e-10	97653
85	ukb-b-14146	rs9608740	29620325	22	C	A	0.189711	0.0372046	0.00582119	1.6e-10	97653
87	ukb-b-14146	rs9913911	10031183	17	G	A	0.373765	-0.0750161	0.00460768	1.39991e-59	97653
