## Supplementary Table S1-S24 for "Integrative genetic analysis reveals new relationships between intraocular pressure, glaucoma and ischemic stroke risk: A study based on combined SNP-to-gene, mendelian randomization and pathway investigations": Table S3.xlsx

### Sheet: Table S3
Table S3. 13 IVs for glaucoma (not specified)
No	GWAS ID of exposure	SNP	Position	Chromosome	Effect allele	Other allele	Effect allele frerquency	Beta	Standard error	P value	Sample size
1	finn-b-H7_GLAUCOMA	rs75136962	11180520	1	C	A	0.04798	-0.308	0.0406	3.43875e-14	218792
2	finn-b-H7_GLAUCOMA	rs3176860	101187219	1	G	A	0.3694	0.1107	0.0174	2.09098e-10	218792
3	finn-b-H7_GLAUCOMA	rs1547725	165670958	1	C	T	0.8316	-0.1847	0.0227	3.96004e-16	218792
4	finn-b-H7_GLAUCOMA	rs2346206	153362979	2	A	G	0.4897	0.0934	0.0168	2.773e-08	218792
5	finn-b-H7_GLAUCOMA	rs4696779	7919375	4	C	T	0.4535	0.1178	0.0168	2.75486e-12	218792
6	finn-b-H7_GLAUCOMA	rs2745572	1548369	6	G	A	0.4001	-0.1323	0.0172	1.685e-14	218792
7	finn-b-H7_GLAUCOMA	rs116447526	31417995	6	C	T	0.09795	0.1644	0.0282	5.70506e-09	218792
8	finn-b-H7_GLAUCOMA	rs10987373	129379230	9	C	G	0.3837	-0.1417	0.0174	3.19816e-16	218792
9	finn-b-H7_GLAUCOMA	rs2472494	107695539	9	C	T	0.6302	-0.1487	0.0175	1.66418e-17	218792
10	finn-b-H7_GLAUCOMA	rs504318	22024023	9	T	A	0.4813	-0.1124	0.0168	2.22024e-11	218792
11	finn-b-H7_GLAUCOMA	rs72688219	53429557	14	A	G	0.07969	-0.1924	0.0317	1.33401e-09	218792
12	finn-b-H7_GLAUCOMA	rs4886778	74225388	15	A	C	0.4854	-0.1941	0.0167	3.78268e-31	218792
13	finn-b-H7_GLAUCOMA	rs9913911	10031183	17	G	A	0.3782	-0.1432	0.0174	1.68306e-16	218792
