## Supplementary Table S1-S24 for "Integrative genetic analysis reveals new relationships between intraocular pressure, glaucoma and ischemic stroke risk: A study based on combined SNP-to-gene, mendelian randomization and pathway investigations": Table S4.xlsx

### Sheet: Table S4
Table S4. 12 IVs for primary open-angle glaucoma
No	GWAS ID of exposure	SNP	Position	Chromosome	Effect allele	Other allele	Effect allele frerquency	Beta	Standard error	P value	Sample size
1	finn-b-H7_GLAUCPRIMOPEN	rs1547725	165670958	1	C	T	0.8319	-0.2444	0.0312	4.99689e-15	214634
2	finn-b-H7_GLAUCPRIMOPEN	rs61200773	168891676	1	A	G	0.04616	0.3155	0.0551	1.02499e-08	214634
3	finn-b-H7_GLAUCPRIMOPEN	rs75136962	11180520	1	C	A	0.04816	-0.3524	0.0558	2.68201e-10	214634
4	finn-b-H7_GLAUCPRIMOPEN	rs17833038	7918593	4	T	A	0.4636	0.1569	0.0231	1.04496e-11	214634
5	finn-b-H7_GLAUCPRIMOPEN	rs2745572	1548369	6	G	A	0.4005	-0.1581	0.0237	2.31526e-11	214634
6	finn-b-H7_GLAUCPRIMOPEN	rs2518723	21995882	9	T	C	0.5156	-0.1901	0.0231	1.9971e-16	214634
7	finn-b-H7_GLAUCPRIMOPEN	rs2472494	107695539	9	C	T	0.6306	-0.1753	0.0239	2.45076e-13	214634
8	finn-b-H7_GLAUCPRIMOPEN	rs10448285	129397014	9	T	C	0.3674	-0.1673	0.024	3.17614e-12	214634
9	finn-b-H7_GLAUCPRIMOPEN	rs17125973	53415359	14	G	A	0.2646	-0.1442	0.0263	4.22202e-08	214634
10	finn-b-H7_GLAUCPRIMOPEN	rs33912345	60976537	14	A	C	0.7104	-0.1549	0.0254	1.02899e-09	214634
11	finn-b-H7_GLAUCPRIMOPEN	rs4886778	74225388	15	A	C	0.4856	-0.321	0.023	2.01697e-44	214634
12	finn-b-H7_GLAUCPRIMOPEN	rs9913911	10031183	17	G	A	0.3786	-0.1659	0.0238	3.42373e-12	214634
