## Supplementary Table S1-S24 for "Integrative genetic analysis reveals new relationships between intraocular pressure, glaucoma and ischemic stroke risk: A study based on combined SNP-to-gene, mendelian randomization and pathway investigations": Table S5.xlsx

### Sheet: Table S5
Table S5. 18 IVs for primary angle-closure glaucoma
No	GWAS ID of exposure	SNP	Position	Chromosome	Effect allele	Other allele	Effect allele frerquency	Beta	Standard error	P value	Sample size
1	finn-b-H7_GLAUCCLOSEPRIM	rs1027182	176510650	3	C	T	0.9474	-0.633	0.1386	4.97898e-06	210789
2	finn-b-H7_GLAUCCLOSEPRIM	rs117534234	83953648	8	A	C	0.01523	1.1879	0.26	4.91496e-06	210789
3	finn-b-H7_GLAUCCLOSEPRIM	rs1192669	37177831	10	C	G	0.9011	-0.4599	0.1014	5.70401e-06	210789
4	finn-b-H7_GLAUCCLOSEPRIM	rs12873007	85127973	13	T	A	0.08043	0.5074	0.1118	5.71505e-06	210789
5	finn-b-H7_GLAUCCLOSEPRIM	rs138074165	104417530	5	G	A	0.1078	-0.4357	0.0979	8.51099e-06	210789
6	finn-b-H7_GLAUCCLOSEPRIM	rs145027989	141609845	5	A	C	0.01006	1.5703	0.3464	5.81594e-06	210789
7	finn-b-H7_GLAUCCLOSEPRIM	rs147863030	582121	8	C	G	0.02193	0.9999	0.2191	5.03605e-06	210789
8	finn-b-H7_GLAUCCLOSEPRIM	rs2216160	68466994	12	C	T	0.6115	0.2841	0.0622	4.88e-06	210789
9	finn-b-H7_GLAUCCLOSEPRIM	rs28556277	13304273	17	C	T	0.194	-0.3677	0.0777	2.19301e-06	210789
10	finn-b-H7_GLAUCCLOSEPRIM	rs4256335	149264929	5	A	G	0.1098	0.4337	0.0971	7.96801e-06	210789
11	finn-b-H7_GLAUCCLOSEPRIM	rs649514	78409533	5	C	T	0.66	-0.2798	0.0627	8.23493e-06	210789
12	finn-b-H7_GLAUCCLOSEPRIM	rs6758808	121207018	2	T	A	0.173	0.3945	0.0798	7.56397e-07	210789
13	finn-b-H7_GLAUCCLOSEPRIM	rs75771583	206690112	2	A	G	0.01107	1.5259	0.32	1.85102e-06	210789
14	finn-b-H7_GLAUCCLOSEPRIM	rs78675748	2565233	3	A	G	0.03295	0.8106	0.1772	4.80198e-06	210789
15	finn-b-H7_GLAUCCLOSEPRIM	rs7993343	53609423	13	C	T	0.9691	-0.8909	0.1893	2.53799e-06	210789
16	finn-b-H7_GLAUCCLOSEPRIM	rs9508080	29169913	13	A	G	0.5376	-0.2762	0.0593	3.23802e-06	210789
17	finn-b-H7_GLAUCCLOSEPRIM	rs9609576	32900670	22	G	A	0.2088	0.339	0.0735	3.93704e-06	210789
18	finn-b-H7_GLAUCCLOSEPRIM	rs9794146	125684661	10	T	A	0.7021	-0.3187	0.066	1.34499e-06	210789
