## Supplementary Table S1-S24 for "Integrative genetic analysis reveals new relationships between intraocular pressure, glaucoma and ischemic stroke risk: A study based on combined SNP-to-gene, mendelian randomization and pathway investigations": Table S6.xlsx

### Sheet: Table S6
Table S6. 2 IVs for Normal tension glaucoma
No	GWAS ID of exposure	SNP	Position	Chromosome	Effect allele	Other allele	Effect allele frerquency	Beta	Standard error	P value	Sample size
1	finn-b-H7_GLAUCOMA_NTG	rs2518723	21995882	9	T	C	0.5161	-0.4349	0.0491	7.67538e-19	211093
2	finn-b-H7_GLAUCOMA_NTG	rs10483727	61072875	14	C	T	0.7107	-0.3529	0.0545	9.07194e-11	211093
