## Supplementary Table S1-S24 for "Integrative genetic analysis reveals new relationships between intraocular pressure, glaucoma and ischemic stroke risk: A study based on combined SNP-to-gene, mendelian randomization and pathway investigations": Table S7.xlsx

### Sheet: Table S7
Table S7. 7 IVs for Ischemic stroke
No	GWAS ID of exposure	SNP	Position	Chromosome	Effect allele	Other allele	Effect allele frerquency	Beta	Standard error	P value	Sample size
1	ebi-a-GCST006908	rs2758612	156205301	1	C	T	0.3547	-0.0653	0.0111	3.67697e-09	440328
2	ebi-a-GCST006908	rs34311906	113732090	4	C	T	0.4024	0.0649	0.0113	1.06601e-08	440328
3	ebi-a-GCST006908	rs2634074	111677041	4	A	T	0.7877	-0.0941	0.0121	5.90473e-15	440328
4	ebi-a-GCST006908	rs2066864	155525695	4	A	G	0.2452	0.0634	0.0115	3.51399e-08	440328
5	ebi-a-GCST006908	rs11242678	1337180	6	T	C	0.255	0.0723	0.0114	2.70302e-10	440328
6	ebi-a-GCST006908	rs2107595	19049388	7	A	G	0.1673	0.0882	0.0132	2.32809e-11	440328
7	ebi-a-GCST006908	rs473238	102700360	11	C	T	0.8674	-0.0831	0.0147	1.65101e-08	440328
8	ebi-a-GCST006908	rs3184504	111884608	12	C	T	0.5278	-0.0779	0.0101	1.22914e-14	440328
9	ebi-a-GCST006908	rs4942561	47209347	13	T	G	0.759	0.0655	0.0116	1.77101e-08	440328
