## Supplementary Table S1-S24 for "Integrative genetic analysis reveals new relationships between intraocular pressure, glaucoma and ischemic stroke risk: A study based on combined SNP-to-gene, mendelian randomization and pathway investigations": Table S9.xlsx

### Sheet: Table S9
Table S9. 96 molecular category for partioned SNP heritage analysis
Category
Coding_UCSCL2_0
Coding_UCSC.flanking.500L2_0
Conserved_LindbladTohL2_0
Conserved_LindbladToh.flanking.500L2_0
CTCF_HoffmanL2_0
CTCF_Hoffman.flanking.500L2_0
DGF_ENCODEL2_0
DGF_ENCODE.flanking.500L2_0
DHS_peaks_TrynkaL2_0
DHS_TrynkaL2_0
DHS_Trynka.flanking.500L2_0
Enhancer_AnderssonL2_0
Enhancer_Andersson.flanking.500L2_0
Enhancer_HoffmanL2_0
Enhancer_Hoffman.flanking.500L2_0
FetalDHS_TrynkaL2_0
FetalDHS_Trynka.flanking.500L2_0
H3K27ac_HniszL2_0
H3K27ac_Hnisz.flanking.500L2_0
H3K27ac_PGC2L2_0
H3K27ac_PGC2.flanking.500L2_0
H3K4me1_peaks_TrynkaL2_0
H3K4me1_TrynkaL2_0
H3K4me1_Trynka.flanking.500L2_0
H3K4me3_peaks_TrynkaL2_0
H3K4me3_TrynkaL2_0
H3K4me3_Trynka.flanking.500L2_0
H3K9ac_peaks_TrynkaL2_0
H3K9ac_TrynkaL2_0
H3K9ac_Trynka.flanking.500L2_0
Intron_UCSCL2_0
Intron_UCSC.flanking.500L2_0
PromoterFlanking_HoffmanL2_0
PromoterFlanking_Hoffman.flanking.500L2_0
Promoter_UCSCL2_0
Promoter_UCSC.flanking.500L2_0
Repressed_HoffmanL2_0
Repressed_Hoffman.flanking.500L2_0
SuperEnhancer_HniszL2_0
SuperEnhancer_Hnisz.flanking.500L2_0
TFBS_ENCODEL2_0
TFBS_ENCODE.flanking.500L2_0
Transcr_HoffmanL2_0
Transcr_Hoffman.flanking.500L2_0
TSS_HoffmanL2_0
TSS_Hoffman.flanking.500L2_0
UTR_3_UCSCL2_0
UTR_3_UCSC.flanking.500L2_0
UTR_5_UCSCL2_0
UTR_5_UCSC.flanking.500L2_0
WeakEnhancer_HoffmanL2_0
WeakEnhancer_Hoffman.flanking.500L2_0
GERP.NSL2_0
GERP.RSsup4L2_0
MAFbin1L2_0
MAFbin2L2_0
MAFbin3L2_0
MAFbin4L2_0
MAFbin5L2_0
MAFbin6L2_0
MAFbin7L2_0
MAFbin8L2_0
MAFbin9L2_0
MAFbin10L2_0
MAF_Adj_Predicted_Allele_AgeL2_0
MAF_Adj_LLD_AFRL2_0
Recomb_Rate_10kbL2_0
Nucleotide_Diversity_10kbL2_0
Backgrd_Selection_StatL2_0
CpG_Content_50kbL2_0
MAF_Adj_ASMCL2_0
GTEx_eQTL_MaxCPPL2_0
BLUEPRINT_H3K27acQTL_MaxCPPL2_0
BLUEPRINT_H3K4me1QTL_MaxCPPL2_0
BLUEPRINT_DNA_methylation_MaxCPPL2_0
synonymousL2_0
non_synonymousL2_0
Conserved_Vertebrate_phastCons46wayL2_0
Conserved_Vertebrate_phastCons46way.flanking.500L2_0
Conserved_Mammal_phastCons46wayL2_0
Conserved_Mammal_phastCons46way.flanking.500L2_0
Conserved_Primate_phastCons46wayL2_0
Conserved_Primate_phastCons46way.flanking.500L2_0
BivFlnkL2_0
BivFlnk.flanking.500L2_0
Human_Promoter_VillarL2_0
Human_Promoter_Villar.flanking.500L2_0
Human_Enhancer_VillarL2_0
Human_Enhancer_Villar.flanking.500L2_0
Ancient_Sequence_Age_Human_PromoterL2_0
Ancient_Sequence_Age_Human_Promoter.flanking.500L2_0
Ancient_Sequence_Age_Human_EnhancerL2_0
Ancient_Sequence_Age_Human_Enhancer.flanking.500L2_0
Human_Enhancer_Villar_Species_Enhancer_CountL2_0
Human_Promoter_Villar_ExACL2_0
Human_Promoter_Villar_ExAC.flanking.500L2_0
