## Supplementary Table S1-S24 for "Integrative genetic analysis reveals new relationships between intraocular pressure, glaucoma and ischemic stroke risk: A study based on combined SNP-to-gene, mendelian randomization and pathway investigations": Table S10.xlsx

### Sheet: Table S10
Table S10. MR results of IOP on glaucoma
No	GWAS ID of exposure	GWAS ID of outcome	Outcome	Exposure	Method	SNPs	Beta	Standard error	P value
IOP on glaucoma (not specified)	ukb-b-14146	finn-b-H7_GLAUCOMA	Glaucoma	Intra-ocular pressure, Goldmann-correlated (right)	MR Egger	84	1.50201	0.288202	1.37045e-06
	ukb-b-14146	finn-b-H7_GLAUCOMA	Glaucoma	Intra-ocular pressure, Goldmann-correlated (right)	Weighted median	84	1.06048	0.101447	1.41101e-25
	ukb-b-14146	finn-b-H7_GLAUCOMA	Glaucoma	Intra-ocular pressure, Goldmann-correlated (right)	Inverse variance weighted	84	1.18712	0.0937851	1.01252e-36
	ukb-b-14146	finn-b-H7_GLAUCOMA	Glaucoma	Intra-ocular pressure, Goldmann-correlated (right)	Simple mode	84	0.867431	0.296161	0.00439011
	ukb-b-14146	finn-b-H7_GLAUCOMA	Glaucoma	Intra-ocular pressure, Goldmann-correlated (right)	Weighted mode	84	1.03618	0.315265	0.00148695
IOP on POAG	ukb-b-14146	finn-b-H7_GLAUCPRIMOPEN	Primary open-angle glaucoma	Intra-ocular pressure, Goldmann-correlated (right)	MR Egger	84	1.96034	0.394954	3.70156e-06
	ukb-b-14146	finn-b-H7_GLAUCPRIMOPEN	Primary open-angle glaucoma	Intra-ocular pressure, Goldmann-correlated (right)	Weighted median	84	1.03717	0.135378	1.84042e-14
	ukb-b-14146	finn-b-H7_GLAUCPRIMOPEN	Primary open-angle glaucoma	Intra-ocular pressure, Goldmann-correlated (right)	Inverse variance weighted	84	1.31862	0.129805	3.03769e-24
	ukb-b-14146	finn-b-H7_GLAUCPRIMOPEN	Primary open-angle glaucoma	Intra-ocular pressure, Goldmann-correlated (right)	Simple mode	84	1.06816	0.337403	0.00216309
	ukb-b-14146	finn-b-H7_GLAUCPRIMOPEN	Primary open-angle glaucoma	Intra-ocular pressure, Goldmann-correlated (right)	Weighted mode	84	1.0976	0.340982	0.0018367
IOP on PACG	ukb-b-14146	finn-b-H7_GLAUCCLOSEPRIM	Primary angle-closure glaucoma	Intra-ocular pressure, Goldmann-correlated (right)	MR Egger	84	0.655096	0.670394	0.331354
	ukb-b-14146	finn-b-H7_GLAUCCLOSEPRIM	Primary angle-closure glaucoma	Intra-ocular pressure, Goldmann-correlated (right)	Weighted median	84	0.709125	0.299072	0.0177361
	ukb-b-14146	finn-b-H7_GLAUCCLOSEPRIM	Primary angle-closure glaucoma	Intra-ocular pressure, Goldmann-correlated (right)	Inverse variance weighted	84	0.74497	0.216518	0.000580261
	ukb-b-14146	finn-b-H7_GLAUCCLOSEPRIM	Primary angle-closure glaucoma	Intra-ocular pressure, Goldmann-correlated (right)	Simple mode	84	1.04527	0.708904	0.144133
	ukb-b-14146	finn-b-H7_GLAUCCLOSEPRIM	Primary angle-closure glaucoma	Intra-ocular pressure, Goldmann-correlated (right)	Weighted mode	84	0.644388	0.640949	0.317643
IOP on NTG	ukb-b-14146	finn-b-H7_GLAUCOMA_NTG	Normotensive glaucoma	Intra-ocular pressure, Goldmann-correlated (right)	MR Egger	84	0.667347	0.574737	0.248956
	ukb-b-14146	finn-b-H7_GLAUCOMA_NTG	Normotensive glaucoma	Intra-ocular pressure, Goldmann-correlated (right)	Weighted median	84	0.969343	0.25426	0.000137623
	ukb-b-14146	finn-b-H7_GLAUCOMA_NTG	Normotensive glaucoma	Intra-ocular pressure, Goldmann-correlated (right)	Inverse variance weighted	84	1.01441	0.186131	5.03744e-08
	ukb-b-14146	finn-b-H7_GLAUCOMA_NTG	Normotensive glaucoma	Intra-ocular pressure, Goldmann-correlated (right)	Simple mode	84	0.876925	0.687404	0.205618
	ukb-b-14146	finn-b-H7_GLAUCOMA_NTG	Normotensive glaucoma	Intra-ocular pressure, Goldmann-correlated (right)	Weighted mode	84	0.752092	0.588075	0.204495
