## Supplementary Table S1-S24 for "Integrative genetic analysis reveals new relationships between intraocular pressure, glaucoma and ischemic stroke risk: A study based on combined SNP-to-gene, mendelian randomization and pathway investigations": Table S11.xlsx

### Sheet: Table S11
Table S11. MR results of glaucoma on IOP
Pairs	GWAS ID of exposure	GWAS ID of outcome	Outcome	Exposure	Method	SNPs	Beta	Standard error	P value
Glaucoma on IOP	finn-b-H7_GLAUCOMA	ukb-b-14146	Intra-ocular pressure, Goldmann-correlated (right)	Glaucoma	MR Egger	11	-0.0216981	0.223493	0.924786
	finn-b-H7_GLAUCOMA	ukb-b-14146	Intra-ocular pressure, Goldmann-correlated (right)	Glaucoma	Weighted median	11	0.138344	0.0341037	4.98e-05
	finn-b-H7_GLAUCOMA	ukb-b-14146	Intra-ocular pressure, Goldmann-correlated (right)	Glaucoma	Inverse variance weighted	11	0.274799	0.0501676	4.31e-08
	finn-b-H7_GLAUCOMA	ukb-b-14146	Intra-ocular pressure, Goldmann-correlated (right)	Glaucoma	Simple mode	11	0.365853	0.0389578	2.82e-06
	finn-b-H7_GLAUCOMA	ukb-b-14146	Intra-ocular pressure, Goldmann-correlated (right)	Glaucoma	Weighted mode	11	0.055561	0.0236849	0.0409298
POAG on IOP	finn-b-H7_GLAUCPRIMOPEN	ukb-b-14146	Intra-ocular pressure, Goldmann-correlated (right)	POAG	MR Egger	10	-0.103931	0.171701	0.561752
	finn-b-H7_GLAUCPRIMOPEN	ukb-b-14146	Intra-ocular pressure, Goldmann-correlated (right)	POAG	Weighted median	10	0.0301908	0.0127234	0.0176515
	finn-b-H7_GLAUCPRIMOPEN	ukb-b-14146	Intra-ocular pressure, Goldmann-correlated (right)	POAG	Inverse variance weighted	10	0.147731	0.0518483	0.00438152
	finn-b-H7_GLAUCPRIMOPEN	ukb-b-14146	Intra-ocular pressure, Goldmann-correlated (right)	POAG	Simple mode	10	0.27734	0.092559	0.0150448
	finn-b-H7_GLAUCPRIMOPEN	ukb-b-14146	Intra-ocular pressure, Goldmann-correlated (right)	POAG	Weighted mode	10	0.0256319	0.0118084	0.0580528
NTG on IOP	finn-b-H7_GLAUCOMA_NTG	ukb-b-14146	Intra-ocular pressure, Goldmann-correlated (right)	NTG	Inverse variance weighted	2	-0.00452455	0.0166267	0.785525
