## Supplementary Table S1-S24 for "Integrative genetic analysis reveals new relationships between intraocular pressure, glaucoma and ischemic stroke risk: A study based on combined SNP-to-gene, mendelian randomization and pathway investigations": Table S12.xlsx

### Sheet: Table S12
Table S12. MR resulats Glaucoma on IS.
Pairs	GWAS ID of exposure	GWAS ID of outcome	Outcome	Exposure	Method	SNPs	Beta	Standard error	P value
Glaucoma on IS	Glaucoma, not specific	ebi-a-GCST006908	Ischemic stroke || id:ebi-a-GCST006908	finn-b-H7_GLAUCOMA	MR Egger	11	0.0243259	0.164122	0.885438
	Glaucoma, not specific	ebi-a-GCST006908	Ischemic stroke || id:ebi-a-GCST006908	finn-b-H7_GLAUCOMA	Weighted median	11	0.0294982	0.0339263	0.384585
	Glaucoma, not specific	ebi-a-GCST006908	Ischemic stroke || id:ebi-a-GCST006908	finn-b-H7_GLAUCOMA	Inverse variance weighted	11	0.0307157	0.0337575	0.362879
	Glaucoma, not specific	ebi-a-GCST006908	Ischemic stroke || id:ebi-a-GCST006908	finn-b-H7_GLAUCOMA	Simple mode	11	0.0860004	0.053769	0.140806
	Glaucoma, not specific	ebi-a-GCST006908	Ischemic stroke || id:ebi-a-GCST006908	finn-b-H7_GLAUCOMA	Weighted mode	11	0.0500593	0.0418663	0.259399
POAG on IS	POAG	ebi-a-GCST006908	Ischemic stroke || id:ebi-a-GCST006908	finn-b-H7_GLAUCPRIMOPEN	MR Egger	10	0.0138032	0.0763514	0.861033
	POAG	ebi-a-GCST006908	Ischemic stroke || id:ebi-a-GCST006908	finn-b-H7_GLAUCPRIMOPEN	Weighted median	10	0.0210764	0.0245104	0.389848
	POAG	ebi-a-GCST006908	Ischemic stroke || id:ebi-a-GCST006908	finn-b-H7_GLAUCPRIMOPEN	Inverse variance weighted	10	0.0509085	0.020874	0.0147343
	POAG	ebi-a-GCST006908	Ischemic stroke || id:ebi-a-GCST006908	finn-b-H7_GLAUCPRIMOPEN	Simple mode	10	0.0225609	0.0469499	0.642314
	POAG	ebi-a-GCST006908	Ischemic stroke || id:ebi-a-GCST006908	finn-b-H7_GLAUCPRIMOPEN	Weighted mode	10	0.0190544	0.026649	0.49273
PACG on IS	PACG	ebi-a-GCST006908	Ischemic stroke || id:ebi-a-GCST006908	finn-b-H7_GLAUCCLOSEPRIM	MR Egger	18	-0.00682092	0.0254814	0.792364
	PACG	ebi-a-GCST006908	Ischemic stroke || id:ebi-a-GCST006908	finn-b-H7_GLAUCCLOSEPRIM	Weighted median	18	0.00441343	0.0136419	0.746302
	PACG	ebi-a-GCST006908	Ischemic stroke || id:ebi-a-GCST006908	finn-b-H7_GLAUCCLOSEPRIM	Inverse variance weighted	18	0.00641923	0.010584	0.544182
	PACG	ebi-a-GCST006908	Ischemic stroke || id:ebi-a-GCST006908	finn-b-H7_GLAUCCLOSEPRIM	Simple mode	18	-0.00907297	0.0211051	0.672672
	PACG	ebi-a-GCST006908	Ischemic stroke || id:ebi-a-GCST006908	finn-b-H7_GLAUCCLOSEPRIM	Weighted mode	18	-0.0021445	0.018489	0.909022
NTG on IS	NTG	ebi-a-GCST006908	Ischemic stroke || id:ebi-a-GCST006908	finn-b-H7_GLAUCOMA_NTG	Inverse variance weighted	2	0.0367068	0.046791	0.432756
