## Supplementary Table S1-S24 for "Integrative genetic analysis reveals new relationships between intraocular pressure, glaucoma and ischemic stroke risk: A study based on combined SNP-to-gene, mendelian randomization and pathway investigations": Table S13.xlsx

### Sheet: Table S13
Table S13. MR results of IS on glaucoma
Pairs	GWAS ID of exposure	GWAS ID of outcome	Outcome	Exposure	Method	SNPs	Beta	Standard error	P value
IS on glaucoma	Ischemic Stroke	finn-b-H7_GLAUCOMA	Glaucoma || id:finn-b-H7_GLAUCOMA	ebi-a-GCST006908	MR Egger	8	0.263597	0.814501	0.757202
	Ischemic Stroke	finn-b-H7_GLAUCOMA	Glaucoma || id:finn-b-H7_GLAUCOMA	ebi-a-GCST006908	Weighted median	8	-0.0871031	0.124189	0.483068
	Ischemic Stroke	finn-b-H7_GLAUCOMA	Glaucoma || id:finn-b-H7_GLAUCOMA	ebi-a-GCST006908	Inverse variance weighted	8	-0.175549	0.106229	0.0984207
	Ischemic Stroke	finn-b-H7_GLAUCOMA	Glaucoma || id:finn-b-H7_GLAUCOMA	ebi-a-GCST006908	Simple mode	8	-0.0403326	0.19628	0.843041
	Ischemic Stroke	finn-b-H7_GLAUCOMA	Glaucoma || id:finn-b-H7_GLAUCOMA	ebi-a-GCST006908	Weighted mode	8	-0.0286353	0.185377	0.881598
IS on POAG	Ischemic Stroke	finn-b-H7_GLAUCPRIMOPEN	Primary open-angle glaucoma || id:finn-b-H7_GLAUCPRIMOPEN	ebi-a-GCST006908	MR Egger	8	1.30726	1.21414	0.322993
	Ischemic Stroke	finn-b-H7_GLAUCPRIMOPEN	Primary open-angle glaucoma || id:finn-b-H7_GLAUCPRIMOPEN	ebi-a-GCST006908	Weighted median	8	-0.0336844	0.182323	0.853424
	Ischemic Stroke	finn-b-H7_GLAUCPRIMOPEN	Primary open-angle glaucoma || id:finn-b-H7_GLAUCPRIMOPEN	ebi-a-GCST006908	Inverse variance weighted	8	-0.183213	0.173229	0.290224
	Ischemic Stroke	finn-b-H7_GLAUCPRIMOPEN	Primary open-angle glaucoma || id:finn-b-H7_GLAUCPRIMOPEN	ebi-a-GCST006908	Simple mode	8	0.0225349	0.33282	0.947911
	Ischemic Stroke	finn-b-H7_GLAUCPRIMOPEN	Primary open-angle glaucoma || id:finn-b-H7_GLAUCPRIMOPEN	ebi-a-GCST006908	Weighted mode	8	0.034803	0.315798	0.915339
IS on PACG	Ischemic Stroke	finn-b-H7_GLAUCCLOSEPRIM	Primary angle-closure glaucoma || id:finn-b-H7_GLAUCCLOSEPRIM	ebi-a-GCST006908	MR Egger	8	-1.16463	2.46661	0.653495
	Ischemic Stroke	finn-b-H7_GLAUCCLOSEPRIM	Primary angle-closure glaucoma || id:finn-b-H7_GLAUCCLOSEPRIM	ebi-a-GCST006908	Weighted median	8	-0.0921643	0.387457	0.811982
	Ischemic Stroke	finn-b-H7_GLAUCCLOSEPRIM	Primary angle-closure glaucoma || id:finn-b-H7_GLAUCCLOSEPRIM	ebi-a-GCST006908	Inverse variance weighted	8	-0.0918651	0.318805	0.773228
	Ischemic Stroke	finn-b-H7_GLAUCCLOSEPRIM	Primary angle-closure glaucoma || id:finn-b-H7_GLAUCCLOSEPRIM	ebi-a-GCST006908	Simple mode	8	-0.241152	0.640312	0.717615
	Ischemic Stroke	finn-b-H7_GLAUCCLOSEPRIM	Primary angle-closure glaucoma || id:finn-b-H7_GLAUCCLOSEPRIM	ebi-a-GCST006908	Weighted mode	8	-0.177788	0.60554	0.777576
IS on NTG	Ischemic Stroke	finn-b-H7_GLAUCOMA_NTG	Normotensive glaucoma || id:finn-b-H7_GLAUCOMA_NTG	ebi-a-GCST006908	MR Egger	8	4.47525	2.6062	0.136761
	Ischemic Stroke	finn-b-H7_GLAUCOMA_NTG	Normotensive glaucoma || id:finn-b-H7_GLAUCOMA_NTG	ebi-a-GCST006908	Weighted median	8	0.197036	0.353533	0.5773
	Ischemic Stroke	finn-b-H7_GLAUCOMA_NTG	Normotensive glaucoma || id:finn-b-H7_GLAUCOMA_NTG	ebi-a-GCST006908	Inverse variance weighted	8	0.375241	0.395429	0.342648
	Ischemic Stroke	finn-b-H7_GLAUCOMA_NTG	Normotensive glaucoma || id:finn-b-H7_GLAUCOMA_NTG	ebi-a-GCST006908	Simple mode	8	0.13177	0.64328	0.843525
	Ischemic Stroke	finn-b-H7_GLAUCOMA_NTG	Normotensive glaucoma || id:finn-b-H7_GLAUCOMA_NTG	ebi-a-GCST006908	Weighted mode	8	0.0738893	0.634625	0.910582
