## Supplementary Table S1-S24 for "Integrative genetic analysis reveals new relationships between intraocular pressure, glaucoma and ischemic stroke risk: A study based on combined SNP-to-gene, mendelian randomization and pathway investigations": Table S14.xlsx

### Sheet: Table S14
Table S14. MR results of IOP on ischemic stroke
Pairs	GWAS ID of exposure	GWAS ID of outcome	Outcome	Exposure	Method	SNPs	Beta	Standard error	P value
IOP on IS	ukb-b-14146	ebi-a-GCST006908	Ischemic stroke || id:ebi-a-GCST006908	Intra-ocular pressure, Goldmann-correlated (right) || id:ukb-b-14146	MR Egger	85	-0.00489191	0.105155	0.963007
	ukb-b-14146	ebi-a-GCST006908	Ischemic stroke || id:ebi-a-GCST006908	Intra-ocular pressure, Goldmann-correlated (right) || id:ukb-b-14146	Weighted median	85	0.0780736	0.0512382	0.127574
	ukb-b-14146	ebi-a-GCST006908	Ischemic stroke || id:ebi-a-GCST006908	Intra-ocular pressure, Goldmann-correlated (right) || id:ukb-b-14146	Inverse variance weighted	85	0.0902945	0.0342439	0.00836901
	ukb-b-14146	ebi-a-GCST006908	Ischemic stroke || id:ebi-a-GCST006908	Intra-ocular pressure, Goldmann-correlated (right) || id:ukb-b-14146	Simple mode	85	0.0203845	0.137083	0.882146
	ukb-b-14146	ebi-a-GCST006908	Ischemic stroke || id:ebi-a-GCST006908	Intra-ocular pressure, Goldmann-correlated (right) || id:ukb-b-14146	Weighted mode	85	0.223348	0.124127	0.0755543
