## Supplementary Table S1-S24 for "Integrative genetic analysis reveals new relationships between intraocular pressure, glaucoma and ischemic stroke risk: A study based on combined SNP-to-gene, mendelian randomization and pathway investigations": Table S15.xlsx

### Sheet: Table S15
Table S15. MR results of ischemic stroke on IOP
Pairs	GWAS ID of exposure	GWAS ID of outcome	Outcome	Exposure	Method	SNPs	Beta	Standard error	P value
IS on IOP	Ischemic stroke	ukb-b-14146	Intra-ocular pressure, Goldmann-correlated (right) || id:ukb-b-14146	ebi-a-GCST006908	MR Egger	7	0.0167905	0.396274	0.967843
	Ischemic stroke	ukb-b-14146	Intra-ocular pressure, Goldmann-correlated (right) || id:ukb-b-14146	ebi-a-GCST006908	Weighted median	7	-0.0238152	0.0406854	0.558313
	Ischemic stroke	ukb-b-14146	Intra-ocular pressure, Goldmann-correlated (right) || id:ukb-b-14146	ebi-a-GCST006908	Inverse variance weighted	7	-0.0594967	0.0486552	0.221396
	Ischemic stroke	ukb-b-14146	Intra-ocular pressure, Goldmann-correlated (right) || id:ukb-b-14146	ebi-a-GCST006908	Simple mode	7	-0.0154514	0.0704306	0.833624
	Ischemic stroke	ukb-b-14146	Intra-ocular pressure, Goldmann-correlated (right) || id:ukb-b-14146	ebi-a-GCST006908	Weighted mode	7	-0.0180072	0.0661987	0.794726
