## Supplementary Table S1-S24 for "Integrative genetic analysis reveals new relationships between intraocular pressure, glaucoma and ischemic stroke risk: A study based on combined SNP-to-gene, mendelian randomization and pathway investigations": Table S17.xlsx

### Sheet: Table S17
Table S17. MR analysis of IOP-associated genes on IS
No	Exposure	GWAS ID of outcome	Outcome	Method	SNPs	Beta	Standard error	P value
1	RRP15	ebi-a-GCST006908	Ischemic stroke || id:ebi-a-GCST006908	Wald ratio	1	0.979238	0.377139	0.00941813
2	SLC30A10	ebi-a-GCST006908	Ischemic stroke || id:ebi-a-GCST006908	Wald ratio	1	0.987533	0.384409	0.0102003
3	STAG1	ebi-a-GCST006908	Ischemic stroke || id:ebi-a-GCST006908	Wald ratio	1	-0.945521	0.373736	0.011409
4	OR5T1	ebi-a-GCST006908	Ischemic stroke || id:ebi-a-GCST006908	Wald ratio	1	0.9733	0.406474	0.0166433
5	IL20RB	ebi-a-GCST006908	Ischemic stroke || id:ebi-a-GCST006908	Wald ratio	1	-0.895217	0.374364	0.0167886
6	NCK1	ebi-a-GCST006908	Ischemic stroke || id:ebi-a-GCST006908	Wald ratio	1	0.898373	0.377577	0.0173451
7	SLC35G2	ebi-a-GCST006908	Ischemic stroke || id:ebi-a-GCST006908	Wald ratio	1	-0.887366	0.375173	0.0180195
8	MTCH2	ebi-a-GCST006908	Ischemic stroke || id:ebi-a-GCST006908	Wald ratio	1	-0.94859	0.403656	0.0187734
9	SOX14	ebi-a-GCST006908	Ischemic stroke || id:ebi-a-GCST006908	Wald ratio	1	-0.901029	0.385692	0.0194842
10	OR8I2	ebi-a-GCST006908	Ischemic stroke || id:ebi-a-GCST006908	Wald ratio	1	-0.939591	0.404864	0.0203001
11	ABCA10	ebi-a-GCST006908	Ischemic stroke || id:ebi-a-GCST006908	Wald ratio	1	-0.842472	0.366499	0.0215219
12	GAS7	ebi-a-GCST006908	Ischemic stroke || id:ebi-a-GCST006908	Inverse variance weighted	2	-0.290207	0.126795	0.0220923
13	OR8J1	ebi-a-GCST006908	Ischemic stroke || id:ebi-a-GCST006908	Wald ratio	1	-0.912987	0.403236	0.0235648
14	OR8K3	ebi-a-GCST006908	Ischemic stroke || id:ebi-a-GCST006908	Wald ratio	1	-0.933641	0.413312	0.0238878
15	CLIC3	ebi-a-GCST006908	Ischemic stroke || id:ebi-a-GCST006908	Wald ratio	1	-0.804648	0.359524	0.0252148
16	GMDS	ebi-a-GCST006908	Ischemic stroke || id:ebi-a-GCST006908	Wald ratio	1	-0.785194	0.355511	0.0272002
17	MSL2	ebi-a-GCST006908	Ischemic stroke || id:ebi-a-GCST006908	Wald ratio	1	-0.821474	0.373703	0.027935
18	PCCB	ebi-a-GCST006908	Ischemic stroke || id:ebi-a-GCST006908	Wald ratio	1	-0.821474	0.373703	0.027935
19	PPP2R3A	ebi-a-GCST006908	Ischemic stroke || id:ebi-a-GCST006908	Wald ratio	1	-0.821474	0.373703	0.027935
20	OR5T2	ebi-a-GCST006908	Ischemic stroke || id:ebi-a-GCST006908	Wald ratio	1	-0.887199	0.404197	0.0281659
21	FER	ebi-a-GCST006908	Ischemic stroke || id:ebi-a-GCST006908	Wald ratio	1	-0.739357	0.345797	0.0325069
22	C9orf142	ebi-a-GCST006908	Ischemic stroke || id:ebi-a-GCST006908	Wald ratio	1	-0.732645	0.349363	0.0359858
23	LCN12	ebi-a-GCST006908	Ischemic stroke || id:ebi-a-GCST006908	Wald ratio	1	-0.732645	0.349363	0.0359858
24	LCNL1	ebi-a-GCST006908	Ischemic stroke || id:ebi-a-GCST006908	Wald ratio	1	-0.732645	0.349363	0.0359858
25	PTGDS	ebi-a-GCST006908	Ischemic stroke || id:ebi-a-GCST006908	Wald ratio	1	-0.732645	0.349363	0.0359858
26	CREB3L1	ebi-a-GCST006908	Ischemic stroke || id:ebi-a-GCST006908	Wald ratio	1	-0.545282	0.260683	0.0364615
27	C9orf172	ebi-a-GCST006908	Ischemic stroke || id:ebi-a-GCST006908	Wald ratio	1	-0.75568	0.367441	0.0397244
28	FOLH1	ebi-a-GCST006908	Ischemic stroke || id:ebi-a-GCST006908	Wald ratio	1	-0.724612	0.360802	0.0446079
29	FUT7	ebi-a-GCST006908	Ischemic stroke || id:ebi-a-GCST006908	Wald ratio	1	-0.705541	0.354492	0.0465589
30	OR5D13	ebi-a-GCST006908	Ischemic stroke || id:ebi-a-GCST006908	Wald ratio	1	-0.784419	0.395993	0.0476034
31	KCTD12	ebi-a-GCST006908	Ischemic stroke || id:ebi-a-GCST006908	Wald ratio	1	-0.789681	0.400508	0.0486441
32	RHOC	ebi-a-GCST006908	Ischemic stroke || id:ebi-a-GCST006908	Wald ratio	1	-0.703321	0.363383	0.0529309
33	WNT2B	ebi-a-GCST006908	Ischemic stroke || id:ebi-a-GCST006908	Wald ratio	1	-0.681551	0.359953	0.058299
34	RAPSN	ebi-a-GCST006908	Ischemic stroke || id:ebi-a-GCST006908	Wald ratio	1	-0.441754	0.236035	0.0612676
35	TMEM212-AS1	ebi-a-GCST006908	Ischemic stroke || id:ebi-a-GCST006908	Wald ratio	1	-0.710753	0.381459	0.0624274
36	LPP-AS2	ebi-a-GCST006908	Ischemic stroke || id:ebi-a-GCST006908	Wald ratio	1	-0.634797	0.341353	0.0629352
37	RTP2	ebi-a-GCST006908	Ischemic stroke || id:ebi-a-GCST006908	Wald ratio	1	-0.634797	0.341353	0.0629352
38	MAMDC4	ebi-a-GCST006908	Ischemic stroke || id:ebi-a-GCST006908	Wald ratio	1	-0.779556	0.419456	0.0630994
39	AAGAB	ebi-a-GCST006908	Ischemic stroke || id:ebi-a-GCST006908	Wald ratio	1	0.577261	0.313222	0.0653326
40	SMAD3	ebi-a-GCST006908	Ischemic stroke || id:ebi-a-GCST006908	Wald ratio	1	0.577261	0.313222	0.0653326
41	LYPLAL1	ebi-a-GCST006908	Ischemic stroke || id:ebi-a-GCST006908	Inverse variance weighted	2	0.402224	0.218263	0.0653526
42	AFAP1	ebi-a-GCST006908	Ischemic stroke || id:ebi-a-GCST006908	Wald ratio	1	0.4145	0.226735	0.0675308
43	LPP	ebi-a-GCST006908	Ischemic stroke || id:ebi-a-GCST006908	Wald ratio	1	-0.624339	0.343536	0.0691572
44	F2	ebi-a-GCST006908	Ischemic stroke || id:ebi-a-GCST006908	Wald ratio	1	-0.428348	0.237971	0.0718606
45	AGPAT1	ebi-a-GCST006908	Ischemic stroke || id:ebi-a-GCST006908	Wald ratio	1	-0.777863	0.434429	0.0733671
46	DDAH2	ebi-a-GCST006908	Ischemic stroke || id:ebi-a-GCST006908	Wald ratio	1	-0.777863	0.434429	0.0733671
47	PSMC3	ebi-a-GCST006908	Ischemic stroke || id:ebi-a-GCST006908	Wald ratio	1	-0.419399	0.235642	0.075106
48	SLC39A13	ebi-a-GCST006908	Ischemic stroke || id:ebi-a-GCST006908	Wald ratio	1	-0.419399	0.235642	0.075106
49	PPM1J	ebi-a-GCST006908	Ischemic stroke || id:ebi-a-GCST006908	Wald ratio	1	-0.630965	0.356761	0.0769615
50	OR4C6	ebi-a-GCST006908	Ischemic stroke || id:ebi-a-GCST006908	Wald ratio	1	-0.667044	0.377572	0.0772841
51	CAPZA1	ebi-a-GCST006908	Ischemic stroke || id:ebi-a-GCST006908	Wald ratio	1	-0.648912	0.36742	0.0773742
52	MOV10	ebi-a-GCST006908	Ischemic stroke || id:ebi-a-GCST006908	Wald ratio	1	0.628221	0.359401	0.0804697
53	ACP2	ebi-a-GCST006908	Ischemic stroke || id:ebi-a-GCST006908	Wald ratio	1	-0.442386	0.25313	0.0805223
54	MADD	ebi-a-GCST006908	Ischemic stroke || id:ebi-a-GCST006908	Wald ratio	1	-0.442386	0.25313	0.0805223
55	ABCA5	ebi-a-GCST006908	Ischemic stroke || id:ebi-a-GCST006908	Wald ratio	1	-0.625152	0.359236	0.0818198
56	OR4C5	ebi-a-GCST006908	Ischemic stroke || id:ebi-a-GCST006908	Wald ratio	1	-0.458273	0.263982	0.0825638
57	AKAP13	ebi-a-GCST006908	Ischemic stroke || id:ebi-a-GCST006908	Wald ratio	1	-0.702167	0.408472	0.0856129
58	ABLIM2	ebi-a-GCST006908	Ischemic stroke || id:ebi-a-GCST006908	Wald ratio	1	0.409771	0.239956	0.0876935
59	SPI1	ebi-a-GCST006908	Ischemic stroke || id:ebi-a-GCST006908	Wald ratio	1	-0.41076	0.24124	0.0886237
60	PTPRJ	ebi-a-GCST006908	Ischemic stroke || id:ebi-a-GCST006908	Wald ratio	1	-0.410027	0.246016	0.0955807
61	ST7L	ebi-a-GCST006908	Ischemic stroke || id:ebi-a-GCST006908	Wald ratio	1	-0.587086	0.35342	0.0966819
62	ZC3H18	ebi-a-GCST006908	Ischemic stroke || id:ebi-a-GCST006908	Wald ratio	1	0.625361	0.380053	0.0998761
63	ABCA8	ebi-a-GCST006908	Ischemic stroke || id:ebi-a-GCST006908	Wald ratio	1	-0.686384	0.421855	0.103724
64	KPNA2	ebi-a-GCST006908	Ischemic stroke || id:ebi-a-GCST006908	Wald ratio	1	-0.686384	0.421855	0.103724
65	OR4C16	ebi-a-GCST006908	Ischemic stroke || id:ebi-a-GCST006908	Wald ratio	1	-0.620962	0.384644	0.106445
66	TRAF3IP2-AS1	ebi-a-GCST006908	Ischemic stroke || id:ebi-a-GCST006908	Wald ratio	1	-0.633692	0.396058	0.109599
67	TRIM51	ebi-a-GCST006908	Ischemic stroke || id:ebi-a-GCST006908	Wald ratio	1	-0.623989	0.391572	0.111037
68	RSPO2	ebi-a-GCST006908	Ischemic stroke || id:ebi-a-GCST006908	Wald ratio	1	0.420548	0.271173	0.120938
69	OR5W2	ebi-a-GCST006908	Ischemic stroke || id:ebi-a-GCST006908	Wald ratio	1	-0.581634	0.375166	0.121061
70	HTRA3	ebi-a-GCST006908	Ischemic stroke || id:ebi-a-GCST006908	Wald ratio	1	0.347001	0.226111	0.124869
71	NUP160	ebi-a-GCST006908	Ischemic stroke || id:ebi-a-GCST006908	Wald ratio	1	-0.370964	0.242705	0.1264
72	PLEKHA7	ebi-a-GCST006908	Ischemic stroke || id:ebi-a-GCST006908	Wald ratio	1	-0.609367	0.39899	0.126693
73	TRIM64C	ebi-a-GCST006908	Ischemic stroke || id:ebi-a-GCST006908	Wald ratio	1	-0.582167	0.384646	0.130149
74	TRIM48	ebi-a-GCST006908	Ischemic stroke || id:ebi-a-GCST006908	Wald ratio	1	-0.64939	0.432084	0.132859
75	OR5T3	ebi-a-GCST006908	Ischemic stroke || id:ebi-a-GCST006908	Wald ratio	1	0.593082	0.395388	0.133614
76	OR8H1	ebi-a-GCST006908	Ischemic stroke || id:ebi-a-GCST006908	Wald ratio	1	0.598001	0.399515	0.134441
77	TRIM51HP	ebi-a-GCST006908	Ischemic stroke || id:ebi-a-GCST006908	Wald ratio	1	-0.587641	0.392605	0.134452
78	OR4A15	ebi-a-GCST006908	Ischemic stroke || id:ebi-a-GCST006908	Wald ratio	1	0.562257	0.375678	0.134486
79	CHMP1A	ebi-a-GCST006908	Ischemic stroke || id:ebi-a-GCST006908	Wald ratio	1	-0.65096	0.438471	0.137646
80	TNFSF10	ebi-a-GCST006908	Ischemic stroke || id:ebi-a-GCST006908	Wald ratio	1	-0.351169	0.236968	0.13836
81	OR4X1	ebi-a-GCST006908	Ischemic stroke || id:ebi-a-GCST006908	Wald ratio	1	-0.448834	0.304868	0.140961
82	MPDZ	ebi-a-GCST006908	Ischemic stroke || id:ebi-a-GCST006908	Wald ratio	1	0.449347	0.305741	0.141644
83	OR4C3	ebi-a-GCST006908	Ischemic stroke || id:ebi-a-GCST006908	Wald ratio	1	-0.496264	0.338652	0.142809
84	FMNL2	ebi-a-GCST006908	Ischemic stroke || id:ebi-a-GCST006908	Wald ratio	1	-0.429553	0.296244	0.147059
85	OR8H2	ebi-a-GCST006908	Ischemic stroke || id:ebi-a-GCST006908	Wald ratio	1	-0.548945	0.379455	0.14799
86	RCVRN	ebi-a-GCST006908	Ischemic stroke || id:ebi-a-GCST006908	Wald ratio	1	-0.260824	0.180301	0.148008
87	MIPOL1	ebi-a-GCST006908	Ischemic stroke || id:ebi-a-GCST006908	Wald ratio	1	0.506522	0.351662	0.149764
88	ETS1	ebi-a-GCST006908	Ischemic stroke || id:ebi-a-GCST006908	Wald ratio	1	-0.564258	0.392049	0.150079
89	OR7E5P	ebi-a-GCST006908	Ischemic stroke || id:ebi-a-GCST006908	Wald ratio	1	0.529982	0.369755	0.151763
90	OR4B1	ebi-a-GCST006908	Ischemic stroke || id:ebi-a-GCST006908	Wald ratio	1	-0.42284	0.295577	0.152558
91	IQCH	ebi-a-GCST006908	Ischemic stroke || id:ebi-a-GCST006908	Wald ratio	1	0.594067	0.415847	0.153127
92	ABCA9	ebi-a-GCST006908	Ischemic stroke || id:ebi-a-GCST006908	Wald ratio	1	-0.550203	0.386942	0.155047
93	OR8K1	ebi-a-GCST006908	Ischemic stroke || id:ebi-a-GCST006908	Wald ratio	1	-0.541134	0.382569	0.157223
94	PLD2	ebi-a-GCST006908	Ischemic stroke || id:ebi-a-GCST006908	Wald ratio	1	-0.539142	0.383164	0.159404
95	SPNS2	ebi-a-GCST006908	Ischemic stroke || id:ebi-a-GCST006908	Wald ratio	1	0.538115	0.382516	0.159493
96	OR5D14	ebi-a-GCST006908	Ischemic stroke || id:ebi-a-GCST006908	Wald ratio	1	-0.533439	0.381028	0.161513
97	OR8H3	ebi-a-GCST006908	Ischemic stroke || id:ebi-a-GCST006908	Wald ratio	1	-0.52127	0.373041	0.162308
98	OR8J3	ebi-a-GCST006908	Ischemic stroke || id:ebi-a-GCST006908	Wald ratio	1	-0.532623	0.382981	0.164308
99	NEB	ebi-a-GCST006908	Ischemic stroke || id:ebi-a-GCST006908	Wald ratio	1	-0.48504	0.350503	0.166408
100	NDUFS4	ebi-a-GCST006908	Ischemic stroke || id:ebi-a-GCST006908	Wald ratio	1	-0.417378	0.305685	0.172132
101	LINC00517	ebi-a-GCST006908	Ischemic stroke || id:ebi-a-GCST006908	Wald ratio	1	-0.493244	0.361712	0.172682
102	LINC00598	ebi-a-GCST006908	Ischemic stroke || id:ebi-a-GCST006908	Wald ratio	1	0.483615	0.356235	0.174598
103	OR5J2	ebi-a-GCST006908	Ischemic stroke || id:ebi-a-GCST006908	Wald ratio	1	-0.517782	0.382597	0.175949
104	MYH8	ebi-a-GCST006908	Ischemic stroke || id:ebi-a-GCST006908	Wald ratio	1	-0.239956	0.179098	0.180308
105	TTC6	ebi-a-GCST006908	Ischemic stroke || id:ebi-a-GCST006908	Wald ratio	1	-0.469257	0.351943	0.182422
106	AFF1	ebi-a-GCST006908	Ischemic stroke || id:ebi-a-GCST006908	Wald ratio	1	-0.493267	0.370462	0.183027
107	C4orf36	ebi-a-GCST006908	Ischemic stroke || id:ebi-a-GCST006908	Wald ratio	1	-0.493267	0.370462	0.183027
108	NR1H3	ebi-a-GCST006908	Ischemic stroke || id:ebi-a-GCST006908	Wald ratio	1	-0.319854	0.240427	0.183401
109	LYN	ebi-a-GCST006908	Ischemic stroke || id:ebi-a-GCST006908	Wald ratio	1	-0.527716	0.397377	0.184178
110	SH3TC1	ebi-a-GCST006908	Ischemic stroke || id:ebi-a-GCST006908	Wald ratio	1	0.307473	0.233053	0.18706
111	ADAMTS2	ebi-a-GCST006908	Ischemic stroke || id:ebi-a-GCST006908	Wald ratio	1	0.495219	0.378489	0.190734
112	AFAP1-AS1	ebi-a-GCST006908	Ischemic stroke || id:ebi-a-GCST006908	Wald ratio	1	0.488947	0.374118	0.191236
113	LINC01023	ebi-a-GCST006908	Ischemic stroke || id:ebi-a-GCST006908	Wald ratio	1	-0.498387	0.381975	0.191974
114	RORA	ebi-a-GCST006908	Ischemic stroke || id:ebi-a-GCST006908	Wald ratio	1	-0.485667	0.376486	0.197051
115	CAV1	ebi-a-GCST006908	Ischemic stroke || id:ebi-a-GCST006908	Wald ratio	1	0.227748	0.179969	0.205697
116	PDE8A	ebi-a-GCST006908	Ischemic stroke || id:ebi-a-GCST006908	Wald ratio	1	-0.501746	0.402061	0.212055
117	FOXA1	ebi-a-GCST006908	Ischemic stroke || id:ebi-a-GCST006908	Wald ratio	1	-0.446675	0.361904	0.217116
118	SLC25A21	ebi-a-GCST006908	Ischemic stroke || id:ebi-a-GCST006908	Wald ratio	1	-0.432072	0.355259	0.223903
119	NDUFS3	ebi-a-GCST006908	Ischemic stroke || id:ebi-a-GCST006908	Wald ratio	1	-0.296523	0.244501	0.225219
120	CAV2	ebi-a-GCST006908	Ischemic stroke || id:ebi-a-GCST006908	Wald ratio	1	0.214474	0.179523	0.232208
121	AGBL2	ebi-a-GCST006908	Ischemic stroke || id:ebi-a-GCST006908	Wald ratio	1	-0.298855	0.250204	0.232304
122	TFEC	ebi-a-GCST006908	Ischemic stroke || id:ebi-a-GCST006908	Wald ratio	1	-0.350409	0.294662	0.234365
123	ZBTB34	ebi-a-GCST006908	Ischemic stroke || id:ebi-a-GCST006908	Wald ratio	1	-0.423548	0.362528	0.242679
124	RBKS	ebi-a-GCST006908	Ischemic stroke || id:ebi-a-GCST006908	Wald ratio	1	0.435828	0.374009	0.243902
125	GPR158	ebi-a-GCST006908	Ischemic stroke || id:ebi-a-GCST006908	Wald ratio	1	-0.459405	0.397113	0.247328
126	CYBA	ebi-a-GCST006908	Ischemic stroke || id:ebi-a-GCST006908	Wald ratio	1	0.32669	0.285854	0.253098
127	PRSS23	ebi-a-GCST006908	Ischemic stroke || id:ebi-a-GCST006908	Wald ratio	1	0.446762	0.390917	0.253098
128	ARID5B	ebi-a-GCST006908	Ischemic stroke || id:ebi-a-GCST006908	Wald ratio	1	-0.294797	0.260882	0.258476
129	RTKN2	ebi-a-GCST006908	Ischemic stroke || id:ebi-a-GCST006908	Wald ratio	1	-0.294797	0.260882	0.258476
130	ABCA6	ebi-a-GCST006908	Ischemic stroke || id:ebi-a-GCST006908	Wald ratio	1	-0.323132	0.286224	0.25892
131	TBX4	ebi-a-GCST006908	Ischemic stroke || id:ebi-a-GCST006908	Wald ratio	1	-0.420601	0.372684	0.259079
132	MYH3	ebi-a-GCST006908	Ischemic stroke || id:ebi-a-GCST006908	Wald ratio	1	-0.202838	0.179908	0.259552
133	ME3	ebi-a-GCST006908	Ischemic stroke || id:ebi-a-GCST006908	Wald ratio	1	-0.431678	0.391306	0.269951
134	ANGPT1	ebi-a-GCST006908	Ischemic stroke || id:ebi-a-GCST006908	Wald ratio	1	0.262984	0.240116	0.273412
135	ARL6IP6	ebi-a-GCST006908	Ischemic stroke || id:ebi-a-GCST006908	Wald ratio	1	-0.393181	0.367697	0.284931
136	CELF1	ebi-a-GCST006908	Ischemic stroke || id:ebi-a-GCST006908	Wald ratio	1	-0.25832	0.242716	0.287199
137	PTPMT1	ebi-a-GCST006908	Ischemic stroke || id:ebi-a-GCST006908	Wald ratio	1	-0.25832	0.242716	0.287199
138	ABRA	ebi-a-GCST006908	Ischemic stroke || id:ebi-a-GCST006908	Wald ratio	1	0.249331	0.237018	0.292823
139	BCAS3	ebi-a-GCST006908	Ischemic stroke || id:ebi-a-GCST006908	Wald ratio	1	0.37506	0.356701	0.293043
140	NFIB	ebi-a-GCST006908	Ischemic stroke || id:ebi-a-GCST006908	Wald ratio	1	0.398073	0.382276	0.297726
141	MOCS2	ebi-a-GCST006908	Ischemic stroke || id:ebi-a-GCST006908	Wald ratio	1	-0.308895	0.297128	0.298524
142	EFCAB4A	ebi-a-GCST006908	Ischemic stroke || id:ebi-a-GCST006908	Wald ratio	1	-0.277084	0.266628	0.298704
143	EMID1	ebi-a-GCST006908	Ischemic stroke || id:ebi-a-GCST006908	Wald ratio	1	0.392425	0.378985	0.300454
144	VAT1L	ebi-a-GCST006908	Ischemic stroke || id:ebi-a-GCST006908	Wald ratio	1	0.240389	0.233996	0.304269
145	SEC14L1	ebi-a-GCST006908	Ischemic stroke || id:ebi-a-GCST006908	Wald ratio	1	0.368246	0.359116	0.305163
146	SEMA3C	ebi-a-GCST006908	Ischemic stroke || id:ebi-a-GCST006908	Wald ratio	1	-0.304725	0.301766	0.312589
147	HMX1	ebi-a-GCST006908	Ischemic stroke || id:ebi-a-GCST006908	Wald ratio	1	0.237109	0.234829	0.312635
148	USP6	ebi-a-GCST006908	Ischemic stroke || id:ebi-a-GCST006908	Wald ratio	1	-0.365407	0.361927	0.31268
149	ADPRHL2	ebi-a-GCST006908	Ischemic stroke || id:ebi-a-GCST006908	Wald ratio	1	-0.323201	0.321739	0.315116
150	LSM10	ebi-a-GCST006908	Ischemic stroke || id:ebi-a-GCST006908	Wald ratio	1	-0.323201	0.321739	0.315116
151	ADAMTS17	ebi-a-GCST006908	Ischemic stroke || id:ebi-a-GCST006908	Wald ratio	1	-0.263253	0.263253	0.317311
152	POU2F3	ebi-a-GCST006908	Ischemic stroke || id:ebi-a-GCST006908	Wald ratio	1	-0.337916	0.34033	0.320755
153	TMEM136	ebi-a-GCST006908	Ischemic stroke || id:ebi-a-GCST006908	Wald ratio	1	-0.230035	0.231778	0.320963
154	WNT2	ebi-a-GCST006908	Ischemic stroke || id:ebi-a-GCST006908	Wald ratio	1	0.362868	0.373138	0.330813
155	PLD1	ebi-a-GCST006908	Ischemic stroke || id:ebi-a-GCST006908	Wald ratio	1	0.405122	0.416907	0.331184
156	MRPS31	ebi-a-GCST006908	Ischemic stroke || id:ebi-a-GCST006908	Wald ratio	1	0.336502	0.350821	0.337466
157	SLC4A11	ebi-a-GCST006908	Ischemic stroke || id:ebi-a-GCST006908	Wald ratio	1	-0.382766	0.404484	0.343991
158	SURF4	ebi-a-GCST006908	Ischemic stroke || id:ebi-a-GCST006908	Wald ratio	1	-0.364488	0.386044	0.345087
159	FYN	ebi-a-GCST006908	Ischemic stroke || id:ebi-a-GCST006908	Wald ratio	1	0.299227	0.318125	0.346913
160	COL8A2	ebi-a-GCST006908	Ischemic stroke || id:ebi-a-GCST006908	Wald ratio	1	-0.304691	0.326559	0.350802
161	TFAP2D	ebi-a-GCST006908	Ischemic stroke || id:ebi-a-GCST006908	Wald ratio	1	-0.272135	0.294052	0.354724
162	C1QTNF4	ebi-a-GCST006908	Ischemic stroke || id:ebi-a-GCST006908	Wald ratio	1	-0.226027	0.246891	0.359933
163	KBTBD4	ebi-a-GCST006908	Ischemic stroke || id:ebi-a-GCST006908	Wald ratio	1	-0.226027	0.246891	0.359933
164	CEP55	ebi-a-GCST006908	Ischemic stroke || id:ebi-a-GCST006908	Wald ratio	1	-0.220761	0.241676	0.361
165	CYP26A1	ebi-a-GCST006908	Ischemic stroke || id:ebi-a-GCST006908	Wald ratio	1	-0.220761	0.241676	0.361
166	THY1	ebi-a-GCST006908	Ischemic stroke || id:ebi-a-GCST006908	Wald ratio	1	-0.209093	0.230002	0.363302
167	ANPEP	ebi-a-GCST006908	Ischemic stroke || id:ebi-a-GCST006908	Wald ratio	1	0.326755	0.360824	0.365159
168	MESP2	ebi-a-GCST006908	Ischemic stroke || id:ebi-a-GCST006908	Wald ratio	1	0.326755	0.360824	0.365159
169	TGFB2	ebi-a-GCST006908	Ischemic stroke || id:ebi-a-GCST006908	Wald ratio	1	0.228533	0.252523	0.365465
170	COL4A3	ebi-a-GCST006908	Ischemic stroke || id:ebi-a-GCST006908	Wald ratio	1	-0.261411	0.292331	0.371198
171	PPT2	ebi-a-GCST006908	Ischemic stroke || id:ebi-a-GCST006908	Wald ratio	1	0.506102	0.566148	0.371354
172	PRRT1	ebi-a-GCST006908	Ischemic stroke || id:ebi-a-GCST006908	Wald ratio	1	0.506102	0.566148	0.371354
173	TIMP3	ebi-a-GCST006908	Ischemic stroke || id:ebi-a-GCST006908	Wald ratio	1	0.309539	0.351024	0.377875
174	KIAA1919	ebi-a-GCST006908	Ischemic stroke || id:ebi-a-GCST006908	Wald ratio	1	0.274289	0.314808	0.383597
175	ZNF469	ebi-a-GCST006908	Ischemic stroke || id:ebi-a-GCST006908	Wald ratio	1	0.224851	0.258339	0.384098
176	SLC25A21-AS1	ebi-a-GCST006908	Ischemic stroke || id:ebi-a-GCST006908	Wald ratio	1	-0.328113	0.378044	0.385436
177	MFF	ebi-a-GCST006908	Ischemic stroke || id:ebi-a-GCST006908	Wald ratio	1	-0.279866	0.323401	0.386828
178	ADAMTS18	ebi-a-GCST006908	Ischemic stroke || id:ebi-a-GCST006908	Wald ratio	1	0.201623	0.235013	0.390935
179	MAP2K6	ebi-a-GCST006908	Ischemic stroke || id:ebi-a-GCST006908	Wald ratio	1	-0.351767	0.412897	0.394243
180	KBTBD7	ebi-a-GCST006908	Ischemic stroke || id:ebi-a-GCST006908	Wald ratio	1	0.308187	0.362865	0.395706
181	FAM180B	ebi-a-GCST006908	Ischemic stroke || id:ebi-a-GCST006908	Wald ratio	1	-0.204814	0.244138	0.401511
182	DAW1	ebi-a-GCST006908	Ischemic stroke || id:ebi-a-GCST006908	Wald ratio	1	-0.271306	0.328091	0.408281
183	FAM46A	ebi-a-GCST006908	Ischemic stroke || id:ebi-a-GCST006908	Wald ratio	1	0.239184	0.292619	0.413705
184	CLCA4	ebi-a-GCST006908	Ischemic stroke || id:ebi-a-GCST006908	Wald ratio	1	0.346797	0.424826	0.414313
185	TNIK	ebi-a-GCST006908	Ischemic stroke || id:ebi-a-GCST006908	Wald ratio	1	0.284472	0.351494	0.41833
186	FNBP4	ebi-a-GCST006908	Ischemic stroke || id:ebi-a-GCST006908	Wald ratio	1	-0.2249	0.278637	0.419584
187	MRPL20	ebi-a-GCST006908	Ischemic stroke || id:ebi-a-GCST006908	Wald ratio	1	-0.360659	0.447328	0.420099
188	SCNN1D	ebi-a-GCST006908	Ischemic stroke || id:ebi-a-GCST006908	Wald ratio	1	-0.360659	0.447328	0.420099
189	NIPSNAP3B	ebi-a-GCST006908	Ischemic stroke || id:ebi-a-GCST006908	Wald ratio	1	-0.20726	0.257811	0.421442
190	ETS2	ebi-a-GCST006908	Ischemic stroke || id:ebi-a-GCST006908	Wald ratio	1	0.310883	0.387689	0.422618
191	NPLOC4	ebi-a-GCST006908	Ischemic stroke || id:ebi-a-GCST006908	Wald ratio	1	-0.307693	0.387332	0.426967
192	PAX9	ebi-a-GCST006908	Ischemic stroke || id:ebi-a-GCST006908	Wald ratio	1	-0.296862	0.373697	0.426967
193	ZFPM1	ebi-a-GCST006908	Ischemic stroke || id:ebi-a-GCST006908	Wald ratio	1	0.222015	0.280162	0.428097
194	CHID1	ebi-a-GCST006908	Ischemic stroke || id:ebi-a-GCST006908	Wald ratio	1	0.218151	0.277402	0.431629
195	POLR2L	ebi-a-GCST006908	Ischemic stroke || id:ebi-a-GCST006908	Wald ratio	1	0.217924	0.277853	0.432856
196	ECT2	ebi-a-GCST006908	Ischemic stroke || id:ebi-a-GCST006908	Wald ratio	1	0.274383	0.351092	0.434501
197	ATAD3C	ebi-a-GCST006908	Ischemic stroke || id:ebi-a-GCST006908	Wald ratio	1	-0.363649	0.467549	0.4367
198	ZFP36L2	ebi-a-GCST006908	Ischemic stroke || id:ebi-a-GCST006908	Wald ratio	1	0.303656	0.39146	0.437926
199	MYBPC3	ebi-a-GCST006908	Ischemic stroke || id:ebi-a-GCST006908	Wald ratio	1	-0.191977	0.249051	0.440806
200	TBC1D4	ebi-a-GCST006908	Ischemic stroke || id:ebi-a-GCST006908	Wald ratio	1	-0.285813	0.378609	0.450308
201	DHRS7C	ebi-a-GCST006908	Ischemic stroke || id:ebi-a-GCST006908	Wald ratio	1	-0.233623	0.313547	0.456212
202	NCEH1	ebi-a-GCST006908	Ischemic stroke || id:ebi-a-GCST006908	Inverse variance weighted	2	-0.134327	0.181242	0.458604
203	COL6A2	ebi-a-GCST006908	Ischemic stroke || id:ebi-a-GCST006908	Wald ratio	1	0.305207	0.415522	0.462636
204	TADA2B	ebi-a-GCST006908	Ischemic stroke || id:ebi-a-GCST006908	Wald ratio	1	0.171899	0.235479	0.46539
205	PIP5KL1	ebi-a-GCST006908	Ischemic stroke || id:ebi-a-GCST006908	Wald ratio	1	-0.258114	0.354906	0.467059
206	TEKT2	ebi-a-GCST006908	Ischemic stroke || id:ebi-a-GCST006908	Wald ratio	1	-0.289494	0.399197	0.468335
207	FOXO1	ebi-a-GCST006908	Ischemic stroke || id:ebi-a-GCST006908	Wald ratio	1	0.237178	0.327076	0.468362
208	EXOC2	ebi-a-GCST006908	Ischemic stroke || id:ebi-a-GCST006908	Wald ratio	1	0.249296	0.344388	0.469139
209	ARHGEF12	ebi-a-GCST006908	Ischemic stroke || id:ebi-a-GCST006908	Wald ratio	1	-0.173712	0.240789	0.470646
210	C13orf45	ebi-a-GCST006908	Ischemic stroke || id:ebi-a-GCST006908	Wald ratio	1	-0.254776	0.353856	0.471525
211	PREB	ebi-a-GCST006908	Ischemic stroke || id:ebi-a-GCST006908	Wald ratio	1	0.266998	0.37566	0.477243
212	TSPAN4	ebi-a-GCST006908	Ischemic stroke || id:ebi-a-GCST006908	Wald ratio	1	0.310908	0.440453	0.480261
213	ERG	ebi-a-GCST006908	Ischemic stroke || id:ebi-a-GCST006908	Wald ratio	1	0.270365	0.390933	0.489196
214	FBXO6	ebi-a-GCST006908	Ischemic stroke || id:ebi-a-GCST006908	Wald ratio	1	-0.480134	0.695245	0.489819
215	CA4	ebi-a-GCST006908	Ischemic stroke || id:ebi-a-GCST006908	Wald ratio	1	-0.267083	0.391722	0.495354
216	GLTPD1	ebi-a-GCST006908	Ischemic stroke || id:ebi-a-GCST006908	Wald ratio	1	-0.348786	0.516522	0.499512
217	IRF7	ebi-a-GCST006908	Ischemic stroke || id:ebi-a-GCST006908	Wald ratio	1	0.273286	0.406235	0.501121
218	ALDH9A1	ebi-a-GCST006908	Ischemic stroke || id:ebi-a-GCST006908	Wald ratio	1	-0.246721	0.370081	0.504985
219	TNFRSF1B	ebi-a-GCST006908	Ischemic stroke || id:ebi-a-GCST006908	Wald ratio	1	-0.393441	0.613081	0.521039
220	FNDC3B	ebi-a-GCST006908	Ischemic stroke || id:ebi-a-GCST006908	Wald ratio	1	0.124287	0.193828	0.521379
221	UCHL3	ebi-a-GCST006908	Ischemic stroke || id:ebi-a-GCST006908	Wald ratio	1	-0.202012	0.315422	0.52188
222	COL5A1	ebi-a-GCST006908	Ischemic stroke || id:ebi-a-GCST006908	Inverse variance weighted	2	-0.144078	0.227068	0.525745
223	DEF8	ebi-a-GCST006908	Ischemic stroke || id:ebi-a-GCST006908	Wald ratio	1	-0.220697	0.351108	0.52963
224	ABCA1	ebi-a-GCST006908	Ischemic stroke || id:ebi-a-GCST006908	Wald ratio	1	-0.112291	0.180022	0.532784
225	BANP	ebi-a-GCST006908	Ischemic stroke || id:ebi-a-GCST006908	Wald ratio	1	0.166678	0.271163	0.538767
226	AK3	ebi-a-GCST006908	Ischemic stroke || id:ebi-a-GCST006908	Wald ratio	1	-0.234954	0.385471	0.542177
227	TALDO1	ebi-a-GCST006908	Ischemic stroke || id:ebi-a-GCST006908	Wald ratio	1	-0.154707	0.256154	0.54587
228	CDH11	ebi-a-GCST006908	Ischemic stroke || id:ebi-a-GCST006908	Wald ratio	1	-0.217182	0.366494	0.553454
229	FAM229B	ebi-a-GCST006908	Ischemic stroke || id:ebi-a-GCST006908	Wald ratio	1	0.195994	0.331924	0.554871
230	TRAF3IP2	ebi-a-GCST006908	Ischemic stroke || id:ebi-a-GCST006908	Wald ratio	1	0.195994	0.331924	0.554871
231	TRMT44	ebi-a-GCST006908	Ischemic stroke || id:ebi-a-GCST006908	Wald ratio	1	0.132317	0.225718	0.557736
232	MECOM	ebi-a-GCST006908	Ischemic stroke || id:ebi-a-GCST006908	Wald ratio	1	-0.235278	0.40225	0.558611
233	DDB2	ebi-a-GCST006908	Ischemic stroke || id:ebi-a-GCST006908	Wald ratio	1	-0.157558	0.273234	0.564181
234	MXRA8	ebi-a-GCST006908	Ischemic stroke || id:ebi-a-GCST006908	Wald ratio	1	-0.263488	0.459702	0.566529
235	C17orf107	ebi-a-GCST006908	Ischemic stroke || id:ebi-a-GCST006908	Wald ratio	1	-0.201371	0.354024	0.569487
236	GP1BA	ebi-a-GCST006908	Ischemic stroke || id:ebi-a-GCST006908	Wald ratio	1	-0.201371	0.354024	0.569487
237	INCA1	ebi-a-GCST006908	Ischemic stroke || id:ebi-a-GCST006908	Wald ratio	1	-0.201371	0.354024	0.569487
238	MINK1	ebi-a-GCST006908	Ischemic stroke || id:ebi-a-GCST006908	Wald ratio	1	-0.201371	0.354024	0.569487
239	RALGPS1	ebi-a-GCST006908	Ischemic stroke || id:ebi-a-GCST006908	Wald ratio	1	0.191213	0.336272	0.569609
240	HHEX	ebi-a-GCST006908	Ischemic stroke || id:ebi-a-GCST006908	Wald ratio	1	0.218486	0.385992	0.571368
241	SYNJ2	ebi-a-GCST006908	Ischemic stroke || id:ebi-a-GCST006908	Wald ratio	1	0.214758	0.38846	0.580369
242	SLC7A5	ebi-a-GCST006908	Ischemic stroke || id:ebi-a-GCST006908	Wald ratio	1	0.156342	0.284946	0.58323
243	TAGAP	ebi-a-GCST006908	Ischemic stroke || id:ebi-a-GCST006908	Wald ratio	1	0.193086	0.364015	0.595811
244	TCF4	ebi-a-GCST006908	Ischemic stroke || id:ebi-a-GCST006908	Wald ratio	1	0.220302	0.415995	0.596405
245	PDE7B	ebi-a-GCST006908	Ischemic stroke || id:ebi-a-GCST006908	Wald ratio	1	0.19475	0.371796	0.600411
246	SPAG7	ebi-a-GCST006908	Ischemic stroke || id:ebi-a-GCST006908	Wald ratio	1	-0.191251	0.369753	0.604988
247	MGST3	ebi-a-GCST006908	Ischemic stroke || id:ebi-a-GCST006908	Wald ratio	1	0.101661	0.19824	0.608077
248	MLPH	ebi-a-GCST006908	Ischemic stroke || id:ebi-a-GCST006908	Wald ratio	1	-0.177807	0.349784	0.61122
249	TMCO1	ebi-a-GCST006908	Ischemic stroke || id:ebi-a-GCST006908	Wald ratio	1	0.100402	0.198261	0.612569
250	TBX2	ebi-a-GCST006908	Ischemic stroke || id:ebi-a-GCST006908	Wald ratio	1	-0.199432	0.401886	0.619725
251	SLC25A15	ebi-a-GCST006908	Ischemic stroke || id:ebi-a-GCST006908	Wald ratio	1	0.200977	0.407336	0.621736
252	MTX3	ebi-a-GCST006908	Ischemic stroke || id:ebi-a-GCST006908	Wald ratio	1	-0.182455	0.372358	0.624134
253	OAF	ebi-a-GCST006908	Ischemic stroke || id:ebi-a-GCST006908	Wald ratio	1	-0.177609	0.370736	0.631889
254	DGKZ	ebi-a-GCST006908	Ischemic stroke || id:ebi-a-GCST006908	Wald ratio	1	-0.130342	0.274721	0.635177
255	ALCAM	ebi-a-GCST006908	Ischemic stroke || id:ebi-a-GCST006908	Wald ratio	1	-0.147452	0.312959	0.637531
256	FANCA	ebi-a-GCST006908	Ischemic stroke || id:ebi-a-GCST006908	Wald ratio	1	-0.188305	0.400148	0.637935
257	ZNF276	ebi-a-GCST006908	Ischemic stroke || id:ebi-a-GCST006908	Wald ratio	1	-0.188305	0.400148	0.637935
258	LINC00332	ebi-a-GCST006908	Ischemic stroke || id:ebi-a-GCST006908	Wald ratio	1	0.162391	0.345337	0.638185
259	TES	ebi-a-GCST006908	Ischemic stroke || id:ebi-a-GCST006908	Wald ratio	1	-0.126509	0.271092	0.640738
260	GAS8	ebi-a-GCST006908	Ischemic stroke || id:ebi-a-GCST006908	Wald ratio	1	-0.192363	0.427046	0.652386
261	ZFP3	ebi-a-GCST006908	Ischemic stroke || id:ebi-a-GCST006908	Wald ratio	1	-0.158232	0.351627	0.65271
262	COL6A1	ebi-a-GCST006908	Ischemic stroke || id:ebi-a-GCST006908	Wald ratio	1	-0.156036	0.358956	0.663785
263	COL24A1	ebi-a-GCST006908	Ischemic stroke || id:ebi-a-GCST006908	Wald ratio	1	0.185355	0.427742	0.664773
264	CPXM1	ebi-a-GCST006908	Ischemic stroke || id:ebi-a-GCST006908	Wald ratio	1	0.152289	0.355342	0.668235
265	EXOC6	ebi-a-GCST006908	Ischemic stroke || id:ebi-a-GCST006908	Inverse variance weighted	2	-0.0845134	0.19804	0.669561
266	LMO7	ebi-a-GCST006908	Ischemic stroke || id:ebi-a-GCST006908	Wald ratio	1	-0.148031	0.348929	0.671389
267	EPS8L2	ebi-a-GCST006908	Ischemic stroke || id:ebi-a-GCST006908	Wald ratio	1	-0.112059	0.264866	0.672239
268	IFITM10	ebi-a-GCST006908	Ischemic stroke || id:ebi-a-GCST006908	Wald ratio	1	-0.112059	0.264866	0.672239
269	RASSF7	ebi-a-GCST006908	Ischemic stroke || id:ebi-a-GCST006908	Wald ratio	1	-0.12407	0.297191	0.67633
270	AGO1	ebi-a-GCST006908	Ischemic stroke || id:ebi-a-GCST006908	Wald ratio	1	0.152135	0.37106	0.681806
271	ADAMTS19-AS1	ebi-a-GCST006908	Ischemic stroke || id:ebi-a-GCST006908	Wald ratio	1	-0.168924	0.413785	0.683098
272	PDDC1	ebi-a-GCST006908	Ischemic stroke || id:ebi-a-GCST006908	Wald ratio	1	-0.0990661	0.250142	0.692076
273	TECTA	ebi-a-GCST006908	Ischemic stroke || id:ebi-a-GCST006908	Wald ratio	1	0.142835	0.360658	0.692076
274	ADAMTS15	ebi-a-GCST006908	Ischemic stroke || id:ebi-a-GCST006908	Wald ratio	1	0.12666	0.322408	0.694425
275	PKIA	ebi-a-GCST006908	Ischemic stroke || id:ebi-a-GCST006908	Wald ratio	1	0.145366	0.399756	0.71613
276	ZBTB44	ebi-a-GCST006908	Ischemic stroke || id:ebi-a-GCST006908	Wald ratio	1	0.128734	0.355911	0.717575
277	MAP7D1	ebi-a-GCST006908	Ischemic stroke || id:ebi-a-GCST006908	Wald ratio	1	0.123594	0.34724	0.721891
278	SEPT9	ebi-a-GCST006908	Ischemic stroke || id:ebi-a-GCST006908	Wald ratio	1	-0.0945161	0.266584	0.72293
279	ST6GALNAC6	ebi-a-GCST006908	Ischemic stroke || id:ebi-a-GCST006908	Wald ratio	1	-0.122705	0.350587	0.726339
280	FCN1	ebi-a-GCST006908	Ischemic stroke || id:ebi-a-GCST006908	Inverse variance weighted	2	0.0764834	0.21972	0.727769
281	AGO3	ebi-a-GCST006908	Ischemic stroke || id:ebi-a-GCST006908	Wald ratio	1	-0.140601	0.412217	0.733039
282	PUSL1	ebi-a-GCST006908	Ischemic stroke || id:ebi-a-GCST006908	Wald ratio	1	-0.155936	0.46261	0.736058
283	TSPAN10	ebi-a-GCST006908	Ischemic stroke || id:ebi-a-GCST006908	Wald ratio	1	-0.127363	0.382089	0.738883
284	ZBTB43	ebi-a-GCST006908	Ischemic stroke || id:ebi-a-GCST006908	Wald ratio	1	-0.100386	0.303799	0.741071
285	EFEMP1	ebi-a-GCST006908	Ischemic stroke || id:ebi-a-GCST006908	Wald ratio	1	0.106924	0.327253	0.74387
286	RAB17	ebi-a-GCST006908	Ischemic stroke || id:ebi-a-GCST006908	Wald ratio	1	-0.113447	0.352284	0.747427
287	AURKAIP1	ebi-a-GCST006908	Ischemic stroke || id:ebi-a-GCST006908	Wald ratio	1	0.146152	0.459333	0.750347
288	ADAMTS19	ebi-a-GCST006908	Ischemic stroke || id:ebi-a-GCST006908	Wald ratio	1	0.128743	0.407687	0.752162
289	KIF1C	ebi-a-GCST006908	Ischemic stroke || id:ebi-a-GCST006908	Wald ratio	1	-0.100126	0.320402	0.754661
290	TAL2	ebi-a-GCST006908	Ischemic stroke || id:ebi-a-GCST006908	Wald ratio	1	0.121763	0.392784	0.756561
291	CYP26C1	ebi-a-GCST006908	Ischemic stroke || id:ebi-a-GCST006908	Wald ratio	1	0.0752327	0.249208	0.762738
292	LINC00482	ebi-a-GCST006908	Ischemic stroke || id:ebi-a-GCST006908	Wald ratio	1	-0.124247	0.434865	0.775097
293	TMEM212	ebi-a-GCST006908	Ischemic stroke || id:ebi-a-GCST006908	Wald ratio	1	-0.0749721	0.264607	0.776921
294	FCN2	ebi-a-GCST006908	Ischemic stroke || id:ebi-a-GCST006908	Wald ratio	1	0.0829205	0.296909	0.780031
295	SCO1	ebi-a-GCST006908	Ischemic stroke || id:ebi-a-GCST006908	Wald ratio	1	-0.10933	0.39962	0.784404
296	UCK2	ebi-a-GCST006908	Ischemic stroke || id:ebi-a-GCST006908	Wald ratio	1	0.0925117	0.338146	0.784404
297	NCDN	ebi-a-GCST006908	Ischemic stroke || id:ebi-a-GCST006908	Wald ratio	1	-0.102597	0.386938	0.790893
298	NEURL1	ebi-a-GCST006908	Ischemic stroke || id:ebi-a-GCST006908	Wald ratio	1	0.10852	0.413077	0.792773
299	LINC00094	ebi-a-GCST006908	Ischemic stroke || id:ebi-a-GCST006908	Wald ratio	1	0.0747392	0.290164	0.796734
300	BRD3	ebi-a-GCST006908	Ischemic stroke || id:ebi-a-GCST006908	Wald ratio	1	0.069721	0.28542	0.807018
301	TMEM8C	ebi-a-GCST006908	Ischemic stroke || id:ebi-a-GCST006908	Wald ratio	1	0.069721	0.28542	0.807018
302	LMX1B	ebi-a-GCST006908	Ischemic stroke || id:ebi-a-GCST006908	Wald ratio	1	0.0584579	0.243185	0.810032
303	PNPT1	ebi-a-GCST006908	Ischemic stroke || id:ebi-a-GCST006908	Wald ratio	1	-0.0920369	0.383487	0.81033
304	COL6A3	ebi-a-GCST006908	Ischemic stroke || id:ebi-a-GCST006908	Wald ratio	1	-0.0824519	0.353365	0.815503
305	ESPNL	ebi-a-GCST006908	Ischemic stroke || id:ebi-a-GCST006908	Wald ratio	1	-0.0824519	0.353365	0.815503
306	HUS1B	ebi-a-GCST006908	Ischemic stroke || id:ebi-a-GCST006908	Wald ratio	1	0.0905603	0.389409	0.816105
307	GBGT1	ebi-a-GCST006908	Ischemic stroke || id:ebi-a-GCST006908	Wald ratio	1	0.0696231	0.309127	0.821804
308	LTBP1	ebi-a-GCST006908	Ischemic stroke || id:ebi-a-GCST006908	Wald ratio	1	-0.0796079	0.355695	0.822906
309	FAM163B	ebi-a-GCST006908	Ischemic stroke || id:ebi-a-GCST006908	Wald ratio	1	0.0636955	0.289924	0.826107
310	TRIM29	ebi-a-GCST006908	Ischemic stroke || id:ebi-a-GCST006908	Wald ratio	1	-0.0766404	0.355333	0.829232
311	ADAMTS8	ebi-a-GCST006908	Ischemic stroke || id:ebi-a-GCST006908	Wald ratio	1	0.0595693	0.281494	0.832405
312	ANGPTL2	ebi-a-GCST006908	Ischemic stroke || id:ebi-a-GCST006908	Wald ratio	1	0.0681111	0.324338	0.833668
313	GLIS3	ebi-a-GCST006908	Ischemic stroke || id:ebi-a-GCST006908	Wald ratio	1	-0.058914	0.283348	0.835291
314	RHBDF2	ebi-a-GCST006908	Ischemic stroke || id:ebi-a-GCST006908	Wald ratio	1	-0.0583239	0.286317	0.838585
315	ABO	ebi-a-GCST006908	Ischemic stroke || id:ebi-a-GCST006908	Wald ratio	1	0.0738919	0.363776	0.839037
316	TRAPPC3	ebi-a-GCST006908	Ischemic stroke || id:ebi-a-GCST006908	Wald ratio	1	0.0703612	0.351806	0.841481
317	CEND1	ebi-a-GCST006908	Ischemic stroke || id:ebi-a-GCST006908	Wald ratio	1	-0.0481446	0.24313	0.84303
318	PIDD	ebi-a-GCST006908	Ischemic stroke || id:ebi-a-GCST006908	Wald ratio	1	-0.0481446	0.24313	0.84303
319	SLC25A22	ebi-a-GCST006908	Ischemic stroke || id:ebi-a-GCST006908	Wald ratio	1	-0.0481446	0.24313	0.84303
320	C11orf35	ebi-a-GCST006908	Ischemic stroke || id:ebi-a-GCST006908	Wald ratio	1	-0.0619117	0.318403	0.845828
321	FOXC1	ebi-a-GCST006908	Ischemic stroke || id:ebi-a-GCST006908	Wald ratio	1	-0.0686839	0.360591	0.848936
322	IRF4	ebi-a-GCST006908	Ischemic stroke || id:ebi-a-GCST006908	Wald ratio	1	0.0659669	0.365355	0.856716
323	GCKR	ebi-a-GCST006908	Ischemic stroke || id:ebi-a-GCST006908	Wald ratio	1	0.0795333	0.44262	0.857398
324	PNPLA2	ebi-a-GCST006908	Ischemic stroke || id:ebi-a-GCST006908	Wald ratio	1	0.0459794	0.257995	0.858552
325	CHRNE	ebi-a-GCST006908	Ischemic stroke || id:ebi-a-GCST006908	Wald ratio	1	-0.0623164	0.354933	0.86063
326	SCIMP	ebi-a-GCST006908	Ischemic stroke || id:ebi-a-GCST006908	Wald ratio	1	-0.0623164	0.354933	0.86063
327	SLC2A6	ebi-a-GCST006908	Ischemic stroke || id:ebi-a-GCST006908	Wald ratio	1	-0.0529519	0.303777	0.86162
328	RPLP2	ebi-a-GCST006908	Ischemic stroke || id:ebi-a-GCST006908	Wald ratio	1	0.0482263	0.278641	0.862591
329	MYOF	ebi-a-GCST006908	Ischemic stroke || id:ebi-a-GCST006908	Wald ratio	1	-0.036248	0.213224	0.86501
330	RUFY4	ebi-a-GCST006908	Ischemic stroke || id:ebi-a-GCST006908	Wald ratio	1	0.0633237	0.376217	0.866334
331	FOXQ1	ebi-a-GCST006908	Ischemic stroke || id:ebi-a-GCST006908	Wald ratio	1	0.0594249	0.372052	0.8731
332	GLP2R	ebi-a-GCST006908	Ischemic stroke || id:ebi-a-GCST006908	Wald ratio	1	-0.0552172	0.35546	0.876553
333	ANTXR1	ebi-a-GCST006908	Ischemic stroke || id:ebi-a-GCST006908	Wald ratio	1	-0.0518783	0.340451	0.878886
334	DVL1	ebi-a-GCST006908	Ischemic stroke || id:ebi-a-GCST006908	Wald ratio	1	-0.0697503	0.465002	0.880765
335	MET	ebi-a-GCST006908	Ischemic stroke || id:ebi-a-GCST006908	Wald ratio	1	0.044495	0.30924	0.885591
336	LRP4	ebi-a-GCST006908	Ischemic stroke || id:ebi-a-GCST006908	Wald ratio	1	0.0476232	0.333363	0.886403
337	PACSIN3	ebi-a-GCST006908	Ischemic stroke || id:ebi-a-GCST006908	Wald ratio	1	0.0476232	0.333363	0.886403
338	FBN2	ebi-a-GCST006908	Ischemic stroke || id:ebi-a-GCST006908	Wald ratio	1	-0.054	0.3924	0.890545
339	SLC12A2	ebi-a-GCST006908	Ischemic stroke || id:ebi-a-GCST006908	Wald ratio	1	-0.054	0.3924	0.890545
340	ARFGAP2	ebi-a-GCST006908	Ischemic stroke || id:ebi-a-GCST006908	Wald ratio	1	0.0455851	0.338289	0.892808
341	C11orf49	ebi-a-GCST006908	Ischemic stroke || id:ebi-a-GCST006908	Wald ratio	1	0.0455851	0.338289	0.892808
342	CPNE7	ebi-a-GCST006908	Ischemic stroke || id:ebi-a-GCST006908	Wald ratio	1	-0.0663042	0.506006	0.895748
343	ENO3	ebi-a-GCST006908	Ischemic stroke || id:ebi-a-GCST006908	Wald ratio	1	0.0422379	0.32548	0.896748
344	PFN1	ebi-a-GCST006908	Ischemic stroke || id:ebi-a-GCST006908	Wald ratio	1	0.0422379	0.32548	0.896748
345	APLP2	ebi-a-GCST006908	Ischemic stroke || id:ebi-a-GCST006908	Wald ratio	1	-0.0469925	0.373003	0.899744
346	PLEKHH2	ebi-a-GCST006908	Ischemic stroke || id:ebi-a-GCST006908	Wald ratio	1	-0.06902	0.559481	0.901818
347	DDAH1	ebi-a-GCST006908	Ischemic stroke || id:ebi-a-GCST006908	Wald ratio	1	0.0507578	0.412683	0.902111
348	DERL2	ebi-a-GCST006908	Ischemic stroke || id:ebi-a-GCST006908	Wald ratio	1	-0.0394353	0.336514	0.906711
349	KIF11	ebi-a-GCST006908	Ischemic stroke || id:ebi-a-GCST006908	Wald ratio	1	-0.0434519	0.378653	0.90864
350	NUDT7	ebi-a-GCST006908	Ischemic stroke || id:ebi-a-GCST006908	Wald ratio	1	0.0441918	0.393307	0.910538
351	C20orf141	ebi-a-GCST006908	Ischemic stroke || id:ebi-a-GCST006908	Wald ratio	1	0.0418122	0.409319	0.918637
352	TMEM239	ebi-a-GCST006908	Ischemic stroke || id:ebi-a-GCST006908	Wald ratio	1	0.0418122	0.409319	0.918637
353	REV3L	ebi-a-GCST006908	Ischemic stroke || id:ebi-a-GCST006908	Wald ratio	1	0.0294731	0.291784	0.919542
354	CAMTA2	ebi-a-GCST006908	Ischemic stroke || id:ebi-a-GCST006908	Wald ratio	1	-0.0340655	0.338034	0.919729
355	RNF167	ebi-a-GCST006908	Ischemic stroke || id:ebi-a-GCST006908	Wald ratio	1	-0.0320853	0.323321	0.92095
356	SLC25A11	ebi-a-GCST006908	Ischemic stroke || id:ebi-a-GCST006908	Wald ratio	1	-0.0320853	0.323321	0.92095
357	SLC52A1	ebi-a-GCST006908	Ischemic stroke || id:ebi-a-GCST006908	Wald ratio	1	-0.0320853	0.323321	0.92095
358	COPS8	ebi-a-GCST006908	Ischemic stroke || id:ebi-a-GCST006908	Wald ratio	1	0.0349882	0.372147	0.925096
359	VPS9D1	ebi-a-GCST006908	Ischemic stroke || id:ebi-a-GCST006908	Wald ratio	1	0.0360228	0.414262	0.930706
360	PRRX1	ebi-a-GCST006908	Ischemic stroke || id:ebi-a-GCST006908	Wald ratio	1	-0.0278935	0.362616	0.938685
361	PDE6C	ebi-a-GCST006908	Ischemic stroke || id:ebi-a-GCST006908	Wald ratio	1	0.0153574	0.221585	0.944745
362	TNS1	ebi-a-GCST006908	Ischemic stroke || id:ebi-a-GCST006908	Wald ratio	1	0.0250066	0.371527	0.946337
363	SH3D21	ebi-a-GCST006908	Ischemic stroke || id:ebi-a-GCST006908	Wald ratio	1	-0.0242903	0.370428	0.947717
364	ANGPT2	ebi-a-GCST006908	Ischemic stroke || id:ebi-a-GCST006908	Wald ratio	1	0.0243886	0.378554	0.948631
365	MCPH1	ebi-a-GCST006908	Ischemic stroke || id:ebi-a-GCST006908	Wald ratio	1	0.0232363	0.391698	0.952696
366	GARNL3	ebi-a-GCST006908	Ischemic stroke || id:ebi-a-GCST006908	Wald ratio	1	-0.020399	0.346783	0.953093
367	ADAMTS6	ebi-a-GCST006908	Ischemic stroke || id:ebi-a-GCST006908	Wald ratio	1	0.019426	0.339954	0.954431
368	PRORSD1P	ebi-a-GCST006908	Ischemic stroke || id:ebi-a-GCST006908	Wald ratio	1	-0.0172006	0.340573	0.95972
369	TNRC6C	ebi-a-GCST006908	Ischemic stroke || id:ebi-a-GCST006908	Wald ratio	1	0.0112199	0.308547	0.970992
370	DYNC2LI1	ebi-a-GCST006908	Ischemic stroke || id:ebi-a-GCST006908	Wald ratio	1	-0.0198671	0.615881	0.974266
371	PPM1B	ebi-a-GCST006908	Ischemic stroke || id:ebi-a-GCST006908	Wald ratio	1	-0.0198671	0.615881	0.974266
372	RAB27B	ebi-a-GCST006908	Ischemic stroke || id:ebi-a-GCST006908	Wald ratio	1	-0.0105118	0.359737	0.976689
373	ARRB2	ebi-a-GCST006908	Ischemic stroke || id:ebi-a-GCST006908	Wald ratio	1	-0.00743692	0.322266	0.981589
374	GLTPD2	ebi-a-GCST006908	Ischemic stroke || id:ebi-a-GCST006908	Wald ratio	1	-0.00743692	0.322266	0.981589
375	JAG1	ebi-a-GCST006908	Ischemic stroke || id:ebi-a-GCST006908	Wald ratio	1	-0.00903533	0.469837	0.984657
376	COL5A1-AS1	ebi-a-GCST006908	Ischemic stroke || id:ebi-a-GCST006908	Wald ratio	1	0.00491513	0.289993	0.986477
377	CPSF3L	ebi-a-GCST006908	Ischemic stroke || id:ebi-a-GCST006908	Wald ratio	1	0.00777649	0.484735	0.9872
378	PKHD1	ebi-a-GCST006908	Ischemic stroke || id:ebi-a-GCST006908	Wald ratio	1	0.002105	0.32417	0.994819
