## Supplementary Table S1-S24 for "Integrative genetic analysis reveals new relationships between intraocular pressure, glaucoma and ischemic stroke risk: A study based on combined SNP-to-gene, mendelian randomization and pathway investigations": Table S18.xlsx

### Sheet: Table S18
Table S18. POAG-associated SNPs to corresponding genes
No	SNP	Standard error	Position	Sample size	Beta	P value	Chromosome	Effect_allele	Other_allele	Effect allele frequency	Corresponding genes
1	rs72868169	0.058	11036696	214634	-0.321	2.01697e-44	15	A	C	0.4856	LOXL1
2	rs57292536	0.058	11040511	214634	-0.321	2.04503e-44	15	G	C	0.4856	LOXL1-AS1
3	rs72868184	0.058	11040714	214634	-0.321	2.04692e-44	15	A	G	0.4856	LOXL1-AS1
4	rs72868185	0.058	11040904	214634	-0.3209	2.11106e-44	15	C	G	0.4856	LOXL1-AS1
5	rs57730319	0.058	11041258	214634	0.3165	3.287e-43	15	C	T	0.5047	LOXL1-AS1
6	rs187670996	0.0557	11112934	214634	-0.3027	1.32801e-39	15	C	T	0.5234	LOXL1
7	rs188338796	0.0558	11192433	214634	-0.3027	1.3499e-39	15	C	T	0.5234	LOXL1-AS1
8	rs147660927	0.0603	11253817	214634	-0.3026	1.35613e-39	15	G	C	0.5234	LOXL1-AS1
9	rs76467624	0.0561	11402065	214634	0.3	8.12831e-39	15	G	C	0.4668	LOXL1-AS1
10	rs80089968	0.0561	11402377	214634	0.2994	1.15611e-38	15	A	G	0.4666	LOXL1
11	rs76534513	0.0562	11406344	214634	0.299	1.6099e-38	15	A	G	0.4664	LOXL1-AS1
12	rs285457	0.0395	165494689	214634	0.2952	1.26386e-37	15	T	C	0.4649	LOXL1-AS1
13	rs448426	0.0395	165496807	214634	0.2935	3.20479e-37	15	G	A	0.4665	LOXL1-AS1
14	rs398071	0.0395	165496808	214634	0.2933	4.0439e-34	15	A	G	0.3641	LOXL1
15	rs285455	0.0395	165509932	214634	-0.3166	1.94715e-33	15	T	C	0.2835	LOXL1-AS1
16	rs4656460	0.0313	165672367	214634	-0.3165	1.97197e-33	15	G	A	0.2835	LOXL1-AS1
17	rs10800135	0.0269	165675486	214634	-0.3166	2.05589e-33	15	C	T	0.2834	LOXL1
18	rs6426936	0.0313	165684707	214634	0.2935	2.04221e-32	15	G	GTGGC	0.3273	LOXL1-AS1
19	rs4657471	0.0297	165686873	214634	0.3049	2.37301e-32	15	C	T	0.7069	LOXL1-AS1
20	rs6668108	0.0297	165691320	214634	-0.2748	1.5021e-31	15	C	T	0.4203	LOXL1-AS1
21	rs28504591	0.0297	165691768	214634	-0.2773	1.97788e-30	15	A	G	0.3693	LOXL1-AS1
22	rs7524755	0.0297	165694897	214634	0.2617	1.19207e-28	15	C	A	0.4053	LOXL1
23	rs6660601	0.0297	165695855	214634	-0.3464	1.04304e-27	15	A	G	0.1703	LOXL1
24	rs4603103	0.0297	165705788	214634	-0.3464	1.04304e-27	15	T	C	0.1703	LOXL1
25	rs6696454	0.0297	165707923	214634	-0.3463	1.08293e-27	15	A	G	0.1703	LOXL1-AS1
26	rs7552679	0.0297	165709330	214634	-0.3462	1.13606e-27	15	T	G	0.1703	LOXL1-AS1
27	rs4537525	0.0297	165711089	214634	-0.3462	1.13606e-27	15	C	G	0.1703	LOXL1-AS1
28	rs10800153	0.0297	165713240	214634	-0.3462	1.13606e-27	15	G	GCTGGGGGT	0.1703	LOXL1-AS1
29	rs6662839	0.0297	165722646	214634	-0.3462	1.42298e-27	15	A	G	0.1694	LOXL1
30	rs4657476	0.0297	165732661	214634	-0.3463	1.47401e-27	15	A	G	0.1694	LOXL1
31	rs4657477	0.0297	165736175	214634	-0.3462	1.51391e-27	15	T	C	0.1694	LOXL1-AS1
32	rs7518099	0.0297	165736880	214634	-0.3461	1.6151e-27	15	C	G	0.1694	LOXL1-AS1
33	rs2790053	0.0297	165737704	214634	-0.3461	1.62705e-27	15	G	A	0.1694	LOXL1
34	rs2251768	0.0297	165738311	214634	-0.2313	1.59698e-23	15	C	T	0.5532	LOXL1-AS1
35	rs2790052	0.0297	165738463	214634	-0.2296	2.9847e-23	15	T	C	0.5517	LOXL1-AS1
36	rs2790049	0.0296	165743523	214634	-0.2305	5.47142e-23	15	G	A	0.5717	LOXL1
37	rs61200773	0.0551	168891676	214634	0.2215	1.85909e-21	15	T	C	0.4337	LOXL1
38	rs17125973	0.0263	53415359	214634	-0.2165	8.18842e-21	15	T	C	0.4984	PML
39	rs8004365	0.0259	53424200	214634	-0.2153	1.28292e-20	15	A	G	0.4983	SEMA7A
40	rs1885095	0.0255	60794782	214634	-0.2145	1.86595e-20	15	G	T	0.5041	SEMA7A
41	rs6573307	0.0254	60798009	214634	-0.2665	5.35303e-20	15	T	C	0.2071	CD276
42	rs33912345	0.0254	60976537	214634	-0.2744	5.01649e-18	15	T	C	0.1655	ISLR2
43	rs35320790	0.0252	61108825	214634	2.1562	7.80189e-18	1	A	G	0.0028	MYOC
44	rs12442248	0.0312	74099354	214634	-0.2543	1.81217e-16	15	A	C	0.1756	TBC1D21
45	rs72743368	0.0354	74110523	214634	-0.1901	1.9971e-16	9	T	C	0.5156	CDKN2B-AS1
46	rs11636381	0.0311	74134883	214634	-0.188	3.81768e-16	15	A	G	0.4611	LOXL1-AS1
47	rs75390818	0.0326	74149067	214634	0.188	3.86367e-16	15	C	A	0.5389	LOXL1-AS1
48	rs72745319	0.0326	74149277	214634	0.1851	8.40234e-16	9	T	C	0.5023	CDKN2A
49	rs72745320	0.0326	74149500	214634	0.185	8.88792e-16	9	A	G	0.5023	CDKN2A
50	rs744616	0.0307	74163185	214634	0.1849	9.11171e-16	9	C	G	0.5016	CDKN2B
51	rs4886717	0.0239	74165128	214634	0.1847	9.98389e-16	9	C	G	0.5028	CDKN2A
52	rs11072448	0.0231	74170030	214634	0.1846	1.00392e-15	9	A	G	0.501	CDKN2A
53	rs2084851	0.0231	74171368	214634	0.1846	1.00902e-15	9	G	A	0.5027	CDKN2B-AS1
54	rs72745335	0.0309	74177071	214634	0.1842	1.16708e-15	9	T	C	0.5004	CDKN2B
55	rs13638	0.0302	74181538	214634	0.1837	1.40994e-15	9	C	T	0.5012	CDKN2B-AS1
56	rs79565200	0.0302	74185243	214634	0.1837	1.41514e-15	9	A	G	0.5012	CDKN2B-AS1
57	rs72745342	0.0302	74185278	214634	0.18	4.78851e-15	9	C	T	0.4979	CDKN2B-AS1
58	rs72745343	0.0302	74185424	214634	-0.2446	5.79429e-15	1	C	A	0.8333	TMCO1
59	rs66538876	0.0302	74187157	214634	-0.244	6.31103e-15	1	C	T	0.8333	TMCO1
60	rs72745345	0.0317	74187614	214634	-0.2312	7.3536e-15	1	T	C	0.8121	MGST3
61	rs72745346	0.0305	74188862	214634	0.1834	7.75532e-15	9	T	C	0.3843	CDKN2A
62	rs4537969	0.0302	74189514	214634	-0.231	7.85055e-15	1	C	T	0.8117	TMCO1
63	rs12914677	0.023	74201929	214634	-0.2309	8.08165e-15	1	C	T	0.8122	TMCO1
64	rs62004865	0.0334	74207695	214634	-0.2309	8.19974e-15	1	T	C	0.8121	TMCO1
65	rs4886470	0.0263	74210428	214634	-0.2309	8.20729e-15	1	C	T	0.8121	TMCO1
66	rs4461027	0.0231	74211548	214634	-0.2309	8.20918e-15	1	G	C	0.8122	TMCO1
67	rs7177530	0.0231	74211717	214634	-0.2308	8.2718e-15	1	C	T	0.8122	TMCO1
68	rs7173684	0.0233	74214883	214634	-0.2308	8.2718e-15	1	G	T	0.8122	TMCO1
69	rs4886761	0.0233	74215551	214634	-0.2308	8.2718e-15	1	G	A	0.8122	TMCO1
70	rs76712224	0.0477	74217224	214634	-0.2308	8.2718e-15	1	G	T	0.8122	TMCO1
71	rs16958477	0.0236	74218466	214634	-0.2308	8.2718e-15	1	AT	A	0.8122	TMCO1
72	rs144581728	0.06	74219052	214634	-0.2308	8.58816e-15	1	G	A	0.8116	TMCO1
73	rs1048661	0.0247	74219546	214634	-0.2306	8.73373e-15	1	T	C	0.8121	TMCO1
74	rs3825942	0.0318	74219582	214634	-0.2306	8.85523e-15	1	G	A	0.8121	TMCO1
75	rs8023330	0.023	74220599	214634	-0.2306	8.87565e-15	1	C	G	0.8121	TMCO1
76	rs1550436	0.023	74221157	214634	-0.2305	8.931e-15	1	G	C	0.8121	TMCO1
77	rs1550437	0.0291	74221298	214634	-0.2305	8.94129e-15	1	T	C	0.8121	TMCO1
78	rs6495085	0.0318	74221313	214634	-0.23	9.91973e-15	1	T	A	0.8119	TMCO1
79	rs8034403	0.0318	74222028	214634	-0.2331	1.24509e-14	15	C	A	0.183	TBC1D21
80	rs8034017	0.0318	74222043	214634	-0.2328	1.29509e-14	15	C	T	0.1835	TBC1D21
81	rs2165241	0.023	74222202	214634	-0.2328	1.3499e-14	15	C	A	0.183	TBC1D21
82	rs1078967	0.0318	74222987	214634	-0.2327	1.36207e-14	15	G	A	0.183	TBC1D21
83	rs62004866	0.0346	74223118	214634	-0.2327	1.36301e-14	15	T	C	0.183	TBC1D21
84	rs28588430	0.023	74223430	214634	0.1774	1.36301e-14	15	G	T	0.5079	LOXL1-AS1
85	rs28617339	0.023	74223571	214634	0.1774	1.40088e-14	9	A	G	0.4713	CDKN2A
86	rs2415204	0.0247	74223623	214634	-0.2326	1.47299e-14	15	G	A	0.1825	TBC1D21
87	rs74026308	0.0318	74223646	214634	-0.2256	2.72396e-14	1	G	A	0.8105	TMCO1
88	rs28522673	0.0318	74223716	214634	0.1757	3.46178e-14	9	A	G	0.5692	CDKN2B
89	rs1992314	0.0247	74223767	214634	0.1776	4.71086e-14	9	A	G	0.3902	CDKN2B
90	rs4886776	0.0247	74224996	214634	0.1732	5.46009e-14	9	G	A	0.4814	CDKN2B-AS1
91	rs8041642	0.0318	74225106	214634	0.1732	5.46261e-14	9	T	A	0.4814	CDKN2B-AS1
92	rs8041685	0.0318	74225193	214634	0.1729	6.04923e-14	9	G	C	0.4809	CDKN2B-AS1
93	rs4886778	0.023	74225388	214634	0.1739	8.03526e-14	9	C	T	0.5802	CDKN2A
94	rs8042039	0.0318	74225518	214634	-0.2276	8.47813e-14	15	A	ACTC	0.1787	TBC1D21
95	rs8027022	0.023	74226138	214634	-0.2276	8.54476e-14	15	A	G	0.1787	TBC1D21
96	rs2028386	0.023	74226708	214634	-0.1736	9.11591e-14	9	C	T	0.4177	CDKN2B-AS1
97	rs4337252	0.023	74226765	214634	-0.1734	9.66496e-14	9	G	T	0.4171	CDKN2B
98	rs2028387	0.0247	74227037	214634	0.1729	1.08493e-13	9	T	C	0.5795	CDKN2B
99	rs4077284	0.0244	74228391	214634	-0.1719	1.42594e-13	9	C	CTT	0.4317	CDKN2A
100	rs893816	0.0246	74228464	214634	-0.1753	2.45076e-13	9	C	T	0.6306	ABCA1
101	rs4886782	0.0241	74228810	214634	-0.1699	3.46178e-13	15	T	C	0.4359	LOXL1-AS1
102	rs893817	0.0244	74229065	214634	0.1741	3.47696e-13	15	T	C	0.6308	CLK3
103	rs893818	0.0246	74229195	214634	-0.1687	4.02532e-13	9	G	A	0.4215	CDKN2B
104	rs67173550	0.0246	74229477	214634	-0.4242	1.97879e-12	1	T	C	0.04168	ANGPTL7
105	rs4886785	0.0246	74229791	214634	-0.1673	3.17614e-12	9	T	C	0.3674	LMX1B
106	rs9944214	0.0258	74231857	214634	-0.1659	3.42373e-12	17	G	A	0.3786	GAS7
107	rs72745367	0.0263	74232066	214634	0.1601	4.40048e-12	9	G	C	0.4702	CDKN2B-AS1
108	rs12905253	0.023	74232437	214634	-0.1647	4.6505e-12	9	C	G	0.3841	LMX1B
109	rs11638944	0.023	74234082	214634	-0.1596	5.59242e-12	9	C	T	0.4372	CDKN2B-AS1
110	rs12441130	0.023	74234902	214634	-0.2238	6.51028e-12	15	G	A	0.1523	TBC1D21
111	rs2304719	0.0263	74235500	214634	-0.2238	6.51028e-12	15	T	C	0.1523	TBC1D21
112	rs2304720	0.0263	74238734	214634	-0.2238	6.58567e-12	15	T	C	0.1523	TBC1D21
113	rs750460	0.023	74241506	214634	-0.1632	7.43019e-12	9	C	G	0.3834	LMX1B
114	rs60579378	0.0242	74243012	214634	-0.1632	7.43533e-12	9	T	C	0.3834	LMX1B
115	rs12437465	0.0235	74243246	214634	-0.1631	7.58403e-12	9	A	G	0.3833	LMX1B
116	rs3522	0.0234	74244344	214634	-0.1627	8.50159e-12	9	C	G	0.3835	LMX1B
117	rs7173049	0.0299	74244610	214634	-0.1631	9.87416e-12	9	T	C	0.3716	LMX1B
118	rs7175324	0.0231	74245007	214634	0.1569	1.04496e-11	4	T	A	0.4636	AFAP1
119	rs12442139	0.0231	74245486	214634	-0.1627	1.1311e-11	9	T	C	0.3716	LMX1B
120	rs12442211	0.0231	74245675	214634	0.1564	1.17004e-11	4	A	ACT	0.4539	AFAP1
121	rs12913399	0.0435	74246045	214634	-0.1563	1.45814e-11	9	C	G	0.4399	CDKN2B-AS1
122	rs5742914	0.0317	74286929	214634	-0.161	1.55883e-11	17	T	C	0.3749	GAS7
123	rs35661273	0.0258	74462062	214634	0.1559	1.62293e-11	9	C	G	0.5575	CDKN2B-AS1
124	rs62005707	0.0258	74462526	214634	-0.178	1.94715e-11	9	C	G	0.7421	ABCA1
125	rs2415169	0.0258	74463609	214634	-0.155	2.07587e-11	9	G	A	0.4405	CDKN2B-AS1
126	rs8037531	0.0257	74463656	214634	-0.1543	2.50726e-11	4	T	C	0.5583	HTRA3
127	rs35462746	0.0258	74464763	214634	-0.1541	2.57395e-11	4	G	T	0.5579	AFAP1
128	rs923118	0.0258	74466271	214634	-0.1542	2.58523e-11	4	G	C	0.5584	AFAP1
129	rs3848160	0.0258	74468494	214634	-0.1538	2.83596e-11	4	A	G	0.5583	HTRA3
130	rs3888004	0.0258	74468766	214634	0.154	2.89468e-11	9	G	A	0.5607	CDKN2B-AS1
131	rs13259	0.0258	74468986	214634	-0.1537	2.90202e-11	4	C	G	0.558	AFAP1
132	rs3848161	0.0258	74469097	214634	-0.1531	3.55386e-11	4	C	G	0.5583	AFAP1
133	rs34868798	0.0258	74469716	214634	0.1533	3.7792e-11	9	C	T	0.5603	CDKN2B-AS1
134	rs2062309	0.0258	74470215	214634	-0.1523	4.28746e-11	4	A	G	0.5573	AFAP1
135	rs11639090	0.0258	74470296	214634	-0.1522	4.46375e-11	4	A	T	0.5573	AFAP1
136	rs11630317	0.0258	74471063	214634	-0.1521	4.57088e-11	4	C	T	0.5573	AFAP1
137	rs62005709	0.0258	74471331	214634	-0.152	4.85065e-11	4	A	C	0.5574	AFAP1
138	rs71399778	0.0257	74471378	214634	-0.1575	5.00726e-11	4	T	C	0.6418	AFAP1
139	rs62005710	0.0258	74471793	214634	0.1518	5.11918e-11	4	C	T	0.4427	AFAP1
140	rs11631944	0.0258	74472294	214634	-0.1517	5.26623e-11	4	A	T	0.5574	AFAP1
141	rs12912578	0.0258	74473073	214634	0.1517	5.3064e-11	4	C	T	0.4428	AFAP1
142	rs12913041	0.0258	74473302	214634	0.1516	5.31741e-11	4	G	A	0.4428	AFAP1
143	rs12602519	0.0238	10027480	214634	0.2257	6.55843e-11	15	G	C	0.1313	LOXL1-AS1
144	rs12150284	0.0239	10031090	214634	0.1507	6.8786e-11	4	C	A	0.4435	AFAP1
145	rs9913911	0.0238	10031183	214634	0.2019	8.78416e-11	15	C	T	0.166	GOLGA6A
146	rs9893168	0.0233	10031571	214634	-0.149	9.8787e-11	4	G	T	0.5411	AFAP1
147	rs9914258	0.0233	10031642	214634	0.205	1.022e-10	15	T	C	0.1586	PML
148	rs28391220	0.0234	10031823	214634	-0.1488	1.07201e-10	4	G	A	0.5409	AFAP1
149	rs11656696	0.0236	10033679	214634	-0.1487	1.093e-10	4	A	C	0.5408	AFAP1
150	rs9330348	0.0231	7883887	214634	-0.1491	1.11301e-10	4	G	A	0.5583	AFAP1
151	rs13151529	0.0231	7885983	214634	-0.1487	1.11599e-10	4	C	T	0.5409	AFAP1
152	rs35661042	0.0231	7887427	214634	-0.1487	1.12699e-10	4	T	C	0.5408	AFAP1
153	rs34685551	0.0231	7887463	214634	-0.1486	1.13799e-10	4	C	T	0.5408	AFAP1
154	rs7437940	0.0231	7887500	214634	-0.1486	1.14201e-10	4	A	G	0.5408	AFAP1
155	rs7441569	0.0231	7887548	214634	-0.3865	1.158e-10	15	A	G	0.04151	LOXL1-AS1
156	rs7437984	0.0231	7887588	214634	-0.1485	1.17201e-10	4	C	T	0.5408	AFAP1
157	rs28715921	0.0231	7887974	214634	-0.1485	1.17899e-10	4	G	A	0.5408	AFAP1
158	rs28734123	0.0231	7888412	214634	-0.1485	1.18201e-10	4	A	C	0.5408	AFAP1
159	rs55937650	0.0231	7888830	214634	-0.1485	1.185e-10	4	C	G	0.5408	AFAP1
160	rs7655918	0.0231	7889301	214634	-0.1485	1.193e-10	4	A	G	0.5408	AFAP1
161	rs28464089	0.023	7889957	214634	-0.1485	1.20501e-10	4	G	C	0.5408	AFAP1
162	rs28370977	0.023	7894414	214634	0.1529	1.38201e-10	4	A	G	0.3686	AFAP1
163	rs28681260	0.0236	7896705	214634	0.1529	1.38899e-10	4	G	T	0.3686	AFAP1
164	rs28726254	0.0231	7897682	214634	-0.158	1.46801e-10	15	A	G	0.3195	LOXL1
165	rs28489592	0.0231	7897808	214634	-0.158	1.46899e-10	15	A	G	0.3195	LOXL1
166	rs7686202	0.0231	7898577	214634	-0.158	1.47201e-10	15	A	G	0.3195	LOXL1-AS1
167	rs6845653	0.024	7899379	214634	-0.1579	1.47901e-10	15	T	C	0.3195	LOXL1
168	rs1878325	0.0231	7902838	214634	-0.1577	1.58398e-10	15	C	A	0.3195	LOXL1-AS1
169	rs2385910	0.0231	7903151	214634	-0.3047	1.632e-10	15	A	C	0.06612	LOXL1
170	rs1320075	0.0231	7903244	214634	-0.3561	1.67101e-10	1	G	A	0.04827	SRM
171	rs7694650	0.0231	7903416	214634	-0.3526	2.62102e-10	1	G	A	0.04818	MTOR-AS1
172	rs1320074	0.0231	7904111	214634	-0.1481	2.869e-10	9	C	A	0.581	NIPSNAP3B
173	rs938604	0.0231	7904363	214634	-0.1653	3.55599e-10	15	A	G	0.7364	LOXL1-AS1
174	rs6848540	0.0231	7904779	214634	-0.1677	4.33701e-10	1	G	C	0.7544	ALDH9A1
175	rs2385909	0.0231	7905384	214634	0.1492	4.38097e-10	4	A	G	0.364	AFAP1
176	rs2385908	0.0231	7905399	214634	-0.362	4.45903e-10	1	C	T	0.04414	C1orf127
177	rs6824410	0.0238	7906178	214634	-0.3618	4.55397e-10	1	A	G	0.04413	AGTRAP
178	rs6844956	0.0238	7906305	214634	-0.3616	4.64997e-10	1	C	G	0.04414	AGTRAP
179	rs6811851	0.0231	7911771	214634	-0.3615	4.70999e-10	1	T	C	0.04414	PLOD1
180	rs13127935	0.0238	7913961	214634	-0.3604	5.21195e-10	1	T	C	0.04419	AGTRAP
181	rs34179701	0.0231	7916182	214634	-0.1465	5.60196e-10	4	G	A	0.6155	AFAP1
182	rs6857814	0.0231	7916540	214634	-0.1461	6.03796e-10	17	A	C	0.4093	GAS7
183	rs6846317	0.0231	7916615	214634	0.1425	7.01407e-10	9	A	G	0.5329	LMX1B
184	rs10938695	0.0239	7916620	214634	-0.192	7.29105e-10	15	A	G	0.166	C15orf59
185	rs6839119	0.0238	7918166	214634	-0.1519	8.04007e-10	15	G	C	0.3154	LOXL1
186	rs17833038	0.0231	7918593	214634	-0.1519	8.17109e-10	15	A	ACTCACCGG	0.3154	LOXL1-AS1
187	rs2740483	0.0265	107690535	214634	-0.1519	8.17109e-10	15	CT	C	0.3154	LOXL1-AS1
188	rs1800976	0.0233	107690709	214634	-0.1519	8.17109e-10	15	ATC	A	0.3154	LOXL1-AS1
189	rs2246293	0.0234	107690838	214634	-0.1517	8.45396e-10	15	C	A	0.3154	LOXL1-AS1
190	rs2422493	0.0234	107690995	214634	-0.1517	8.60796e-10	15	A	G	0.3153	LOXL1-AS1
191	rs2980083	0.0235	107691362	214634	0.1456	9.11801e-10	4	T	C	0.3737	AFAP1
192	rs2472494	0.0239	107695539	214634	-0.1515	9.16896e-10	15	T	G	0.3155	LOXL1-AS1
193	rs2472492	0.0242	107697012	214634	0.1453	9.72299e-10	4	T	C	0.3737	AFAP1
194	rs62569344	0.0279	129182691	214634	-0.1873	1.01899e-09	15	A	G	0.1753	CLK3
195	rs12002036	0.0247	129184462	214634	-0.1549	1.02899e-09	14	A	C	0.7104	SIX6
196	rs61066020	0.0246	129200720	214634	-0.1412	1.02899e-09	9	T	C	0.4645	LMX1B
197	rs10987288	0.0246	129222626	214634	-0.1411	1.068e-09	9	A	G	0.4644	LMX1B
198	rs1468675	0.0246	129231957	214634	-0.1451	1.158e-09	17	A	G	0.3787	GAS7
199	rs11790478	0.0244	129239023	214634	-0.1809	1.51999e-09	15	G	A	0.1891	STOML1
200	rs2277159	0.0233	129243383	214634	-0.1407	1.64301e-09	17	C	T	0.4238	RCVRN
201	rs4837091	0.0233	129244928	214634	-0.1408	1.64399e-09	17	T	C	0.4237	GAS7
202	rs2417024	0.0238	129281110	214634	-0.337	1.911e-09	1	G	C	0.04727	MTHFR
203	rs2275241	0.0238	129370576	214634	-0.337	1.91801e-09	1	T	C	0.04727	UBIAD1
204	rs12377624	0.0238	129373110	214634	-0.142	2.006e-09	9	A	G	0.3943	LMX1B
205	rs62578126	0.0238	129375338	214634	-0.3368	2.01702e-09	1	T	C	0.04725	PTCHD2
206	rs1336980	0.0238	129377855	214634	0.2002	2.024e-09	15	A	T	0.1402	LOXL1
207	rs10987373	0.0238	129379230	214634	-0.1505	2.22998e-09	14	A	C	0.7034	SIX1
208	rs4455975	0.0231	129383199	214634	0.146	2.29699e-09	15	A	G	0.6688	LOXL1
209	rs13298228	0.0231	129386186	214634	0.1456	2.53e-09	15	G	A	0.6689	LOXL1
210	rs4836551	0.0231	129386625	214634	-0.1414	2.71e-09	9	G	A	0.3904	ZBTB34
211	rs62578127	0.024	129386860	214634	-0.1609	2.74499e-09	9	A	G	0.2458	LMX1B
212	rs3829849	0.024	129390800	214634	-0.1449	4.77101e-09	9	A	G	0.3243	MVB12B
213	rs10760444	0.0231	129396434	214634	-0.1441	4.78895e-09	9	C	G	0.3291	ZBTB34
214	rs10448285	0.024	129397014	214634	0.1491	4.79601e-09	14	C	T	0.2877	C14orf39
215	rs10819190	0.0237	129408513	214634	-0.1364	5.03895e-09	9	G	C	0.5617	ABCA1
216	rs72760798	0.0271	129409117	214634	-0.1368	5.26502e-09	17	A	C	0.4156	GAS7
217	rs7041637	0.0255	21961866	214634	-0.1424	5.69207e-09	9	A	G	0.337	PBX3
218	rs2518723	0.0231	21995882	214634	0.2299	5.844e-09	1	T	G	0.09508	LRRC52
219	rs3218012	0.0231	21998660	214634	0.2296	5.92598e-09	1	A	G	0.09528	RXRG
220	rs3217992	0.0236	22003223	214634	0.1364	6.00206e-09	9	C	G	0.6024	CDKN2B
221	rs1063192	0.0232	22003367	214634	0.1478	6.01105e-09	14	G	T	0.2908	C14orf39
222	rs2069418	0.0231	22009698	214634	0.1364	6.02893e-09	9	A	G	0.6024	CDKN2B
223	rs523096	0.0231	22019129	214634	-0.136	6.26095e-09	9	G	C	0.566	ABCA1
224	rs518394	0.0231	22019673	214634	0.2292	6.37001e-09	1	T	G	0.09522	LRRC52
225	rs10811643	0.023	22024966	214634	0.2292	6.37001e-09	1	T	A	0.09522	LRRC52
226	rs10811644	0.023	22025067	214634	0.1476	6.73705e-09	9	A	C	0.2934	CDKN2A
227	rs7035484	0.023	22025240	214634	-0.1423	7.28098e-09	9	C	T	0.3296	NRON
228	rs615552	0.0232	22026077	214634	-0.1347	8.29602e-09	9	A	G	0.5664	ABCA1
229	rs1591136	0.023	22026834	214634	-0.1418	8.58994e-09	9	T	C	0.3292	MVB12B
230	rs10965215	0.023	22029445	214634	0.1478	9.48506e-09	15	G	A	0.282	ISLR
231	rs564398	0.0233	22029547	214634	-0.1386	9.85394e-09	9	C	T	0.6475	ABCA1
232	rs4977753	0.023	22030027	214634	0.1332	1.01801e-08	9	G	C	0.4166	IFNA7
233	rs634537	0.0233	22032152	214634	0.3155	1.02499e-08	1	A	G	0.04616	ATP1B1
234	rs2157719	0.0233	22033366	214634	0.1409	1.448e-08	9	A	T	0.3233	CDKN2B
235	rs1360590	0.023	22041443	214634	0.1458	1.502e-08	15	T	C	0.2816	ISLR2
236	rs1412829	0.0233	22043926	214634	0.1457	1.53299e-08	15	A	G	0.2816	ISLR
237	rs7028268	0.0236	22048414	214634	0.1455	1.60498e-08	15	A	G	0.2816	ISLR2
238	rs7028570	0.023	22048683	214634	0.1453	1.67001e-08	15	A	G	0.2816	ISLR
239	rs10757265	0.023	22048859	214634	-0.1995	1.726e-08	15	T	C	0.1232	STOML1
240	rs10757266	0.023	22049555	214634	0.1447	1.90498e-08	15	C	G	0.2821	ISLR
241	rs10811645	0.023	22049656	214634	0.1312	2.89701e-08	4	C	CCT	0.3868	AFAP1
242	rs944799	0.023	22050613	214634	-0.1548	3.002e-08	9	T	C	0.2256	GARNL3
243	rs6475604	0.0233	22052734	214634	0.1276	3.12299e-08	9	G	A	0.5142	LMX1B
244	rs10757267	0.023	22052810	214634	0.1419	3.68104e-08	15	T	C	0.2806	ISLR
245	rs7853090	0.0232	22056295	214634	-0.239	3.83001e-08	15	G	C	0.07947	PML
246	rs7866783	0.0232	22056359	214634	0.1417	3.87498e-08	15	A	G	0.2804	ISLR2
247	rs10811647	0.0233	22065002	214634	0.1416	3.90202e-08	15	T	C	0.2804	CLK3
248	rs1333039	0.0234	22065657	214634	0.1416	3.92004e-08	15	G	C	0.2804	CCDC33
249	rs4977756	0.0235	22068652	214634	0.1416	3.92004e-08	15	A	C	0.2804	ISLR
250	rs9632884	0.0231	22072301	214634	0.1416	3.925e-08	15	C	T	0.2804	STRA6
251	rs11409239	0.0297	165718531	214634	0.1416	3.94203e-08	15	C	A	0.2804	CCDC33
252	rs74315329	0.2507	171605478	214634	0.1416	3.94703e-08	15	T	C	0.2804	CCDC33
253	rs148236109	0.0305	74190273	214634	0.1416	3.96798e-08	15	G	A	0.2804	ISLR
254	rs144009206	0.0318	74223410	214634	0.1415	4.00498e-08	15	G	A	0.2804	ISLR
255	rs60071557	0.0247	74223500	214634	0.1415	4.023e-08	15	A	G	0.2804	CCDC33
256	rs5813732	0.0247	74223620	214634	0.1415	4.028e-08	15	G	T	0.2804	ISLR
257	rs3056314	0.0247	74223621	214634	0.1415	4.032e-08	15	G	A	0.2804	ISLR
258	rs66826049	0.0248	74230782	214634	0.1415	4.05499e-08	15	G	A	0.2804	CLK3
259	rs2899824	0.0258	74470761	214634	-0.1442	4.22202e-08	14	G	A	0.2646	FERMT2
260	rs201689649	0.0231	7917744	214634	0.1412	4.346e-08	15	T	G	0.2804	ISLR
261	rs3062094	0.0237	7926618	214634	-0.1418	4.43496e-08	14	C	T	0.2805	FERMT2
262	rs57868458	0.0233	129244459	214634	-0.1274	4.69299e-08	9	T	C	0.438	MVB12B
263	rs35158895	0.0233	21996623	214634	-0.1271	4.75302e-08	9	G	A	0.439	MVB12B
264	rs2069416	0.0249	22010004	214634	-0.1271	4.80795e-08	9	G	GGTGGCA	0.4391	MVB12B
265	rs10738605	0.0231	22049130	214634	0.1262	4.90897e-08	9	C	G	0.4355	CDKN2B
