## Supplementary Table S1-S24 for "Integrative genetic analysis reveals new relationships between intraocular pressure, glaucoma and ischemic stroke risk: A study based on combined SNP-to-gene, mendelian randomization and pathway investigations": Table S19.xlsx

### Sheet: Table S19
Table S19. MR analysis of POAG-associated genes on IS
No	Exposure	GWAS ID of outcome	Outcome	Method	SNPs	Beta	Standard error	P value
1	CDKN2A	ebi-a-GCST006908	Ischemic stroke || id:ebi-a-GCST006908	Wald ratio	1	0.206375	0.0529444	9.70068e-05
2	CDKN2B-AS1	ebi-a-GCST006908	Ischemic stroke || id:ebi-a-GCST006908	Wald ratio	1	0.168332	0.0531299	0.00153324
3	GAS7	ebi-a-GCST006908	Ischemic stroke || id:ebi-a-GCST006908	Wald ratio	1	0.136227	0.0626884	0.0297745
4	ISLR2	ebi-a-GCST006908	Ischemic stroke || id:ebi-a-GCST006908	Wald ratio	1	0.0845481	0.0539359	0.116982
5	CLK3	ebi-a-GCST006908	Ischemic stroke || id:ebi-a-GCST006908	Wald ratio	1	0.0919012	0.0597358	0.123936
6	HTRA3	ebi-a-GCST006908	Ischemic stroke || id:ebi-a-GCST006908	Wald ratio	1	-0.100454	0.0654569	0.124869
7	RCVRN	ebi-a-GCST006908	Ischemic stroke || id:ebi-a-GCST006908	Wald ratio	1	0.105899	0.0732054	0.148008
8	ATP1B1	ebi-a-GCST006908	Ischemic stroke || id:ebi-a-GCST006908	Wald ratio	1	0.107765	0.0881141	0.221322
9	C15orf59	ebi-a-GCST006908	Ischemic stroke || id:ebi-a-GCST006908	Wald ratio	1	0.0833333	0.0765625	0.276403
10	TBC1D21	ebi-a-GCST006908	Ischemic stroke || id:ebi-a-GCST006908	Wald ratio	1	0.0597719	0.056626	0.291171
11	CD276	ebi-a-GCST006908	Ischemic stroke || id:ebi-a-GCST006908	Wald ratio	1	-0.0461538	0.0484053	0.340343
12	LRRC52	ebi-a-GCST006908	Ischemic stroke || id:ebi-a-GCST006908	Wald ratio	1	0.0830796	0.0900391	0.356161
13	STOML1	ebi-a-GCST006908	Ischemic stroke || id:ebi-a-GCST006908	Wald ratio	1	-0.0668878	0.0735213	0.362941
14	SIX1	ebi-a-GCST006908	Ischemic stroke || id:ebi-a-GCST006908	Wald ratio	1	-0.0598007	0.0684385	0.382235
15	RXRG	ebi-a-GCST006908	Ischemic stroke || id:ebi-a-GCST006908	Wald ratio	1	0.0766551	0.0901568	0.395191
16	NIPSNAP3B	ebi-a-GCST006908	Ischemic stroke || id:ebi-a-GCST006908	Wald ratio	1	0.055368	0.0688724	0.421442
17	SIX6	ebi-a-GCST006908	Ischemic stroke || id:ebi-a-GCST006908	Wald ratio	1	-0.0451904	0.0632666	0.475051
18	ALDH9A1	ebi-a-GCST006908	Ischemic stroke || id:ebi-a-GCST006908	Wald ratio	1	-0.0500894	0.0751342	0.504985
19	TMCO1	ebi-a-GCST006908	Ischemic stroke || id:ebi-a-GCST006908	Wald ratio	1	0.0425184	0.0645953	0.510392
20	SEMA7A	ebi-a-GCST006908	Ischemic stroke || id:ebi-a-GCST006908	Wald ratio	1	0.0301904	0.0469113	0.519858
21	PML	ebi-a-GCST006908	Ischemic stroke || id:ebi-a-GCST006908	Wald ratio	1	0.0295612	0.0471132	0.530364
22	ABCA1	ebi-a-GCST006908	Ischemic stroke || id:ebi-a-GCST006908	Wald ratio	1	0.0359384	0.0576155	0.532784
23	MGST3	ebi-a-GCST006908	Ischemic stroke || id:ebi-a-GCST006908	Wald ratio	1	-0.0346021	0.067474	0.608077
24	LOXL1	ebi-a-GCST006908	Ischemic stroke || id:ebi-a-GCST006908	Wald ratio	1	0.0152648	0.0305296	0.617075
25	C14orf39	ebi-a-GCST006908	Ischemic stroke || id:ebi-a-GCST006908	Wald ratio	1	-0.0328638	0.0704225	0.640738
26	NRON	ebi-a-GCST006908	Ischemic stroke || id:ebi-a-GCST006908	Wald ratio	1	0.0316233	0.0773015	0.682473
27	GARNL3	ebi-a-GCST006908	Ischemic stroke || id:ebi-a-GCST006908	Wald ratio	1	-0.0310078	0.0910853	0.733536
28	LMX1B	ebi-a-GCST006908	Ischemic stroke || id:ebi-a-GCST006908	Wald ratio	1	0.0215182	0.0681411	0.752162
29	ISLR	ebi-a-GCST006908	Ischemic stroke || id:ebi-a-GCST006908	Wald ratio	1	0.0209743	0.0818674	0.797798
30	STRA6	ebi-a-GCST006908	Ischemic stroke || id:ebi-a-GCST006908	Wald ratio	1	0.0218927	0.085452	0.797798
31	CCDC33	ebi-a-GCST006908	Ischemic stroke || id:ebi-a-GCST006908	Wald ratio	1	-0.00847458	0.0875706	0.922906
32	GOLGA6A	ebi-a-GCST006908	Ischemic stroke || id:ebi-a-GCST006908	Wald ratio	1	-0.00643883	0.0757801	0.932287
33	MVB12B	ebi-a-GCST006908	Ischemic stroke || id:ebi-a-GCST006908	Wald ratio	1	-0.00621118	0.0772947	0.935953
34	ZBTB34	ebi-a-GCST006908	Ischemic stroke || id:ebi-a-GCST006908	Wald ratio	1	-0.0049505	0.0721358	0.945286
35	FERMT2	ebi-a-GCST006908	Ischemic stroke || id:ebi-a-GCST006908	Wald ratio	1	-0.00346741	0.0755895	0.963413
36	PBX3	ebi-a-GCST006908	Ischemic stroke || id:ebi-a-GCST006908	Wald ratio	1	0.00140449	0.0758427	0.985225
