## Supplementary Table S1-S24 for "Integrative genetic analysis reveals new relationships between intraocular pressure, glaucoma and ischemic stroke risk: A study based on combined SNP-to-gene, mendelian randomization and pathway investigations": Table S20.xlsx

### Sheet: Table S20
Table S20. LDSC partitioned heritability of the POAG.
Category	Prop._SNPs	Prop._h2	Prop._h2_std_error	Enrichment	Enrichment_std_error	Enrichment_p	Coefficient	Coefficient_std_error	Coefficient_z-score
baseL2_0	1	1	3.97475e-08	1	3.97475e-08	NA	-2.36263e-09	5.1731e-09	-0.456714
Coding_UCSCL2_0	0.0142591	0.0474879	0.0936505	3.33035	6.56775	0.723613	-4.22949e-08	3.08982e-08	-1.36885
Coding_UCSC.flanking.500L2_0	0.0493629	0.106926	0.114269	2.16612	2.31488	0.615153	-1.59062e-08	1.00155e-08	-1.58815
Conserved_LindbladTohL2_0	0.0246705	0.271487	0.159834	11.0045	6.47875	0.116041	6.75893e-08	3.31032e-08	2.04178
Conserved_LindbladToh.flanking.500L2_0	0.305531	0.544334	0.264679	1.7816	0.866292	0.360363	-5.04669e-09	4.84479e-09	-1.04167
CTCF_HoffmanL2_0	0.0238147	0.0563357	0.200648	2.36559	8.42539	0.869891	-3.97097e-09	2.78404e-08	-0.142634
CTCF_Hoffman.flanking.500L2_0	0.0469798	-0.0789902	0.213444	-1.68136	4.54332	0.54702	-1.08545e-08	1.5332e-08	-0.707964
DGF_ENCODEL2_0	0.135363	0.854522	0.340349	6.31284	2.51435	0.0284923	8.8523e-09	1.01166e-08	0.875023
DGF_ENCODE.flanking.500L2_0	0.402861	0.466341	0.375591	1.15757	0.93231	0.865562	6.33586e-09	5.45501e-09	1.16148
DHS_peaks_TrynkaL2_0	0.10996	0.795824	0.329114	7.23741	2.99304	0.0320196	-1.45712e-08	1.92241e-08	-0.757969
DHS_TrynkaL2_0	0.165743	1.46612	0.432257	8.84574	2.608	0.0010175	3.00276e-08	1.72201e-08	1.74375
DHS_Trynka.flanking.500L2_0	0.330063	-0.609912	0.467109	-1.84787	1.41521	0.0345533	-1.07571e-08	6.42441e-09	-1.6744
Enhancer_AnderssonL2_0	0.00431376	0.094615	0.0652922	21.9333	15.1358	0.14254	4.85296e-08	4.50361e-08	1.07757
Enhancer_Andersson.flanking.500L2_0	0.0147089	-0.149164	0.101522	-10.141	6.90207	0.0860813	-4.4393e-08	2.14766e-08	-2.06704
Enhancer_HoffmanL2_0	0.0419232	0.284846	0.156157	6.79448	3.72482	0.101014	-6.73466e-09	1.28626e-08	-0.523585
Enhancer_Hoffman.flanking.500L2_0	0.0478821	-0.00340156	0.195938	-0.0710404	4.09209	0.790639	-9.50757e-09	1.4281e-08	-0.665751
FetalDHS_TrynkaL2_0	0.0836829	0.653371	0.290935	7.8077	3.47663	0.0341898	-1.21088e-08	1.69662e-08	-0.713704
FetalDHS_Trynka.flanking.500L2_0	0.199517	0.0475388	0.319412	0.238269	1.60092	0.628779	-2.887e-09	6.70351e-09	-0.43067
H3K27ac_HniszL2_0	0.389044	0.990572	0.160881	2.54617	0.413529	1.50781e-05	5.44323e-10	3.05751e-09	0.178028
H3K27ac_Hnisz.flanking.500L2_0	0.0314154	-0.15704	0.142223	-4.99882	4.52718	0.167057	-1.30215e-08	1.46049e-08	-0.891581
H3K27ac_PGC2L2_0	0.268521	1.1515	0.251639	4.28832	0.937128	0.000103383	6.74992e-09	4.70185e-09	1.43559
H3K27ac_PGC2.flanking.500L2_0	0.0666235	-0.299104	0.231147	-4.48947	3.46945	0.121498	-1.48541e-08	1.20229e-08	-1.23549
H3K4me1_peaks_TrynkaL2_0	0.16887	1.29221	0.38816	7.65207	2.29857	0.00133018	2.11752e-08	1.13576e-08	1.86441
H3K4me1_TrynkaL2_0	0.423455	1.19745	0.320454	2.82782	0.75676	0.0139743	-4.14571e-09	6.36143e-09	-0.651694
H3K4me1_Trynka.flanking.500L2_0	0.182246	-0.180009	0.330193	-0.987727	1.8118	0.266864	-1.80727e-09	6.21482e-09	-0.2908
H3K4me3_peaks_TrynkaL2_0	0.0413685	0.394396	0.196324	9.53374	4.74574	0.0668836	1.03081e-08	2.19523e-08	0.469567
H3K4me3_TrynkaL2_0	0.132887	0.557033	0.234396	4.19179	1.76388	0.0542777	-6.44897e-09	8.15562e-09	-0.790739
H3K4me3_Trynka.flanking.500L2_0	0.122154	0.393421	0.278111	3.22068	2.27672	0.32794	7.28707e-09	8.1115e-09	0.898363
H3K9ac_peaks_TrynkaL2_0	0.0381864	0.207647	0.206892	5.43772	5.41795	0.413432	-1.23743e-08	2.51284e-08	-0.492442
H3K9ac_TrynkaL2_0	0.125302	0.601921	0.208671	4.80375	1.66534	0.0130699	5.08052e-09	9.49581e-09	0.535027
H3K9ac_Trynka.flanking.500L2_0	0.10447	0.471086	0.278911	4.5093	2.66978	0.182501	1.55547e-08	1.05882e-08	1.46906
Intron_UCSCL2_0	0.387451	0.508723	0.10166	1.313	0.26238	0.208854	6.67111e-10	1.12645e-09	0.592224
Intron_UCSC.flanking.500L2_0	0.0093403	0.160814	0.0907405	17.2173	9.71494	0.0905222	5.44858e-08	3.31863e-08	1.64181
PromoterFlanking_HoffmanL2_0	0.00827691	0.0970352	0.0780337	11.7236	9.42787	0.239656	2.2706e-08	2.84318e-08	0.798613
PromoterFlanking_Hoffman.flanking.500L2_0	0.0248873	-0.069177	0.127543	-2.77961	5.12484	0.453529	-2.30589e-08	1.75645e-08	-1.31281
Promoter_UCSCL2_0	0.0463353	0.303905	0.142302	6.55883	3.07114	0.0500546	1.79858e-09	1.02721e-08	0.175094
Promoter_UCSC.flanking.500L2_0	0.0105899	-0.070239	0.0951165	-6.63265	8.98182	0.385959	-2.51634e-08	2.76026e-08	-0.911634
Repressed_HoffmanL2_0	0.460018	0.391295	0.263693	0.850608	0.573222	0.794368	-1.3265e-09	5.10024e-09	-0.260086
Repressed_Hoffman.flanking.500L2_0	0.258437	-0.0430468	0.313466	-0.166566	1.21293	0.330773	-4.11208e-09	5.07966e-09	-0.809519
SuperEnhancer_HniszL2_0	0.167207	0.488662	0.0907484	2.9225	0.542732	0.000136086	-1.28391e-09	2.75392e-09	-0.46621
SuperEnhancer_Hnisz.flanking.500L2_0	0.00317338	-0.105952	0.0546479	-33.3878	17.2208	0.0290887	-1.03376e-07	4.92086e-08	-2.10078
TFBS_ENCODEL2_0	0.130972	0.675027	0.295015	5.154	2.25252	0.0544502	6.98237e-10	9.96281e-09	0.0700843
TFBS_ENCODE.flanking.500L2_0	0.21007	0.249114	0.334084	1.18586	1.59035	0.906635	4.45298e-09	6.78681e-09	0.656123
Transcr_HoffmanL2_0	0.345193	0.0264043	0.259546	0.0764914	0.751886	0.210421	2.82199e-10	3.88263e-09	0.0726825
Transcr_Hoffman.flanking.500L2_0	0.416711	0.759846	0.31626	1.82344	0.758944	0.271831	6.90636e-09	4.03629e-09	1.71106
TSS_HoffmanL2_0	0.0178069	0.254789	0.098562	14.3084	5.53503	0.00807329	-4.13513e-09	2.02295e-08	-0.204411
TSS_Hoffman.flanking.500L2_0	0.0165317	-0.110945	0.101709	-6.71106	6.15238	0.200598	-3.7186e-08	2.09358e-08	-1.77619
UTR_3_UCSCL2_0	0.0111681	0.00451336	0.0699573	0.404129	6.26401	0.923522	1.1231e-08	2.71459e-08	0.413726
UTR_3_UCSC.flanking.500L2_0	0.0152752	0.0628711	0.0934063	4.11589	6.11489	0.60803	6.59637e-09	2.15314e-08	0.30636
UTR_5_UCSCL2_0	0.00546018	-0.00928447	0.0477199	-1.7004	8.73961	0.756885	-3.40458e-08	2.66016e-08	-1.27984
UTR_5_UCSC.flanking.500L2_0	0.0213873	0.216935	0.0715233	10.1432	3.3442	0.00224222	1.42444e-08	9.37392e-09	1.51958
WeakEnhancer_HoffmanL2_0	0.0209057	-0.100455	0.130893	-4.80516	6.26114	0.338139	-3.83364e-08	1.93769e-08	-1.97846
WeakEnhancer_Hoffman.flanking.500L2_0	0.0678187	0.162954	0.191091	2.40278	2.81767	0.612353	-2.23308e-09	1.03826e-08	-0.21508
GERP.NSL2_0	1.74532	2.77034	0.582285	1.5873	0.333627	0.0779348	-2.8956e-09	1.3892e-09	-2.08437
GERP.RSsup4L2_0	0.00814993	0.15412	0.0985097	18.9107	12.0872	0.136127	5.42904e-08	4.7173e-08	1.15088
MAFbin1L2_0	0.102357	0.0851934	0.0585928	0.832314	0.572434	0.764681	1.92686e-09	2.26852e-09	0.849391
MAFbin2L2_0	0.0998554	-0.0611712	0.0705298	-0.612597	0.70632	0.00516883	-2.6419e-09	2.15804e-09	-1.22421
MAFbin3L2_0	0.0996066	0.137352	0.0529984	1.37895	0.532077	0.470239	3.75213e-09	2.00548e-09	1.87094
MAFbin4L2_0	0.100696	0.0896054	0.0659143	0.889864	0.654589	0.86551	2.31925e-09	2.34985e-09	0.98698
MAFbin5L2_0	0.0983171	0.181004	0.062979	1.84102	0.64057	0.170395	5.33136e-09	2.26097e-09	2.35799
MAFbin6L2_0	0.0996422	0.0346843	0.0611105	0.348089	0.613299	0.281897	7.8704e-10	2.29222e-09	0.343353
MAFbin7L2_0	0.0997338	0.165775	0.0730014	1.66217	0.731963	0.353067	4.92675e-09	2.43007e-09	2.02741
MAFbin8L2_0	0.100229	0.0606294	0.0677439	0.604907	0.675889	0.568103	1.67664e-09	2.29598e-09	0.730251
MAFbin9L2_0	0.1011	0.101806	0.0691001	1.00698	0.683483	0.991796	3.05823e-09	2.5435e-09	1.20237
MAFbin10L2_0	0.0984626	0.205122	0.082129	2.08325	0.834114	0.178288	6.49471e-09	2.81287e-09	2.30893
MAF_Adj_Predicted_Allele_AgeL2_0	3.39244e-06	-0.450737	0.267489	-132865	78848.6	0.126018	-8.77514e-10	1.16813e-09	-0.751211
MAF_Adj_LLD_AFRL2_0	0.00279647	-0.460565	0.122493	-164.695	43.8026	0.010595	-1.00621e-09	6.01316e-10	-1.67335
Recomb_Rate_10kbL2_0	1.55242	1.76109	0.678461	1.13441	0.437033	0.764483	-4.02016e-11	4.14078e-10	-0.0970871
Nucleotide_Diversity_10kbL2_0	4.6087	4.1285	0.39789	0.895806	0.0863347	0.222728	2.57699e-10	3.2452e-10	0.794092
Backgrd_Selection_StatL2_0	0.17772	0.226678	0.026055	1.27548	0.146607	0.0212817	1.23863e-09	3.38696e-09	0.365706
CpG_Content_50kbL2_0	0.0100519	0.0117015	0.000749731	1.16411	0.0745862	0.0487678	-2.17281e-07	1.79508e-07	-1.21043
MAF_Adj_ASMCL2_0	-2.34853e-14	-0.405135	0.201934	1.72506e+13	-8.59832e+12	0.0303618	-7.48762e-10	8.22658e-10	-0.910175
GTEx_eQTL_MaxCPPL2_0	0.0103404	0.0275307	0.0480299	2.66244	4.64488	0.718912	1.90819e-09	2.57877e-08	0.0739961
BLUEPRINT_H3K27acQTL_MaxCPPL2_0	0.0165455	0.0121952	0.0571494	0.737069	3.45406	0.938671	-8.05893e-09	2.5166e-08	-0.320231
BLUEPRINT_H3K4me1QTL_MaxCPPL2_0	0.0133725	0.035404	0.0536098	2.64751	4.00895	0.678499	8.62981e-09	2.97476e-08	0.290101
BLUEPRINT_DNA_methylation_MaxCPPL2_0	0.031731	-0.00139945	0.0896963	-0.0441035	2.82677	0.70679	-1.48464e-08	1.89593e-08	-0.783066
synonymousL2_0	0.00312003	-0.0366274	0.0592112	-11.7394	18.9778	0.491752	-5.23966e-08	6.37194e-08	-0.822302
non_synonymousL2_0	0.00271541	0.113166	0.0550881	41.6754	20.2872	0.0336048	1.12594e-07	6.72774e-08	1.67358
Conserved_Vertebrate_phastCons46wayL2_0	0.0294361	0.0969974	0.157578	3.29519	5.35323	0.666509	6.52015e-09	2.37989e-08	0.273969
Conserved_Vertebrate_phastCons46way.flanking.500L2_0	0.377534	0.988583	0.357617	2.61852	0.947244	0.072403	3.39119e-09	9.97187e-09	0.340076
Conserved_Mammal_phastCons46wayL2_0	0.0214395	0.0230522	0.153781	1.07522	7.1728	0.991604	-6.57173e-08	4.22112e-08	-1.55687
Conserved_Mammal_phastCons46way.flanking.500L2_0	0.31778	1.02243	0.333256	3.21741	1.0487	0.0217118	9.06399e-09	1.08401e-08	0.836157
Conserved_Primate_phastCons46wayL2_0	0.0192691	0.041392	0.120653	2.1481	6.26148	0.854791	-1.78227e-08	2.90748e-08	-0.612994
Conserved_Primate_phastCons46way.flanking.500L2_0	0.15655	0.532305	0.247175	3.40022	1.57888	0.120175	2.75444e-09	7.28075e-09	0.378318
BivFlnkL2_0	0.0135494	0.383832	0.132623	28.3284	9.78813	0.0036858	7.7275e-08	3.1134e-08	2.48202
BivFlnk.flanking.500L2_0	0.01763	-0.0849729	0.126195	-4.8198	7.15797	0.410531	-1.76772e-08	2.30098e-08	-0.768247
Human_Promoter_VillarL2_0	0.015217	0.185041	0.0832056	12.1601	5.46794	0.0258633	-3.08824e-08	2.11171e-08	-1.46244
Human_Promoter_Villar.flanking.500L2_0	0.0035889	0.0217441	0.0616239	6.05872	17.1707	0.765617	1.52522e-08	5.70163e-08	0.267506
Human_Enhancer_VillarL2_0	0.0332274	0.137228	0.0750686	4.12997	2.25924	0.149772	1.00674e-09	1.16025e-08	0.0867692
Human_Enhancer_Villar.flanking.500L2_0	0.00979776	0.0399643	0.0848871	4.07893	8.66393	0.720612	9.02891e-09	2.82237e-08	0.319905
Ancient_Sequence_Age_Human_PromoterL2_0	0.00417067	0.0860281	0.0651437	20.6269	15.6195	0.19008	6.78118e-08	5.60294e-08	1.21029
Ancient_Sequence_Age_Human_Promoter.flanking.500L2_0	0.00532044	0.182964	0.0911268	34.3889	17.1277	0.0374803	1.19405e-07	6.00409e-08	1.98873
Ancient_Sequence_Age_Human_EnhancerL2_0	0.00513809	0.0327216	0.0617271	6.36842	12.0136	0.656228	2.15268e-09	4.0801e-08	0.0527606
Ancient_Sequence_Age_Human_Enhancer.flanking.500L2_0	0.00902677	0.0659669	0.0759481	7.30792	8.41365	0.443459	1.15376e-08	2.91377e-08	0.395968
Human_Enhancer_Villar_Species_Enhancer_CountL2_0	0.0662831	0.345274	0.214961	5.20908	3.24307	0.171314	9.4648e-10	2.6923e-09	0.351551
Human_Promoter_Villar_ExACL2_0	0.00249666	0.0431362	0.0313339	17.2776	12.5503	0.172316	6.62068e-09	3.96723e-08	0.166884
Human_Promoter_Villar_ExAC.flanking.500L2_0	0.000577069	-0.00749387	0.0210195	-12.9861	36.4246	0.704946	-8.12718e-08	1.23065e-07	-0.660397
