## Supplementary Table S1-S24 for "Integrative genetic analysis reveals new relationships between intraocular pressure, glaucoma and ischemic stroke risk: A study based on combined SNP-to-gene, mendelian randomization and pathway investigations": Table S21.xlsx

### Sheet: Table S21
Table S21. LDSC partitioned heritability of ischemic stroke.
Category	Prop._SNPs	Prop._h2	Prop._h2_std_error	Enrichment	Enrichment_std_error	Enrichment_p	Coefficient	Coefficient_std_error	Coefficient_z-score
baseL2_0	1	1	1.35914e-08	1	1.35914e-08	NA	4.97296e-10	2.24348e-09	0.221663
Coding_UCSCL2_0	0.0142591	-0.0292239	0.046711	-2.04949	3.27587	0.355018	-1.39977e-08	1.66267e-08	-0.841882
Coding_UCSC.flanking.500L2_0	0.0493629	0.0932854	0.0598482	1.88979	1.21241	0.463859	2.97854e-09	4.35071e-09	0.684609
Conserved_LindbladTohL2_0	0.0246705	0.0471128	0.0844705	1.90968	3.42394	0.789939	-9.93536e-09	1.94231e-08	-0.511523
Conserved_LindbladToh.flanking.500L2_0	0.305531	0.392521	0.154884	1.28472	0.506932	0.574582	-4.60398e-09	3.51246e-09	-1.31076
CTCF_HoffmanL2_0	0.0238147	0.0954173	0.0701013	4.00666	2.94362	0.31174	3.66344e-09	8.90309e-09	0.411479
CTCF_Hoffman.flanking.500L2_0	0.0469798	-0.098207	0.0938366	-2.09041	1.99738	0.123963	-8.75458e-09	6.11606e-09	-1.43141
DGF_ENCODEL2_0	0.135363	0.458251	0.181124	3.38536	1.33807	0.0687341	3.86526e-10	5.41418e-09	0.0713913
DGF_ENCODE.flanking.500L2_0	0.402861	0.0809524	0.213693	0.200944	0.530438	0.119786	-1.95644e-09	2.56113e-09	-0.763899
DHS_peaks_TrynkaL2_0	0.10996	0.554142	0.179993	5.0395	1.63689	0.0103098	1.49334e-08	1.02163e-08	1.46173
DHS_TrynkaL2_0	0.165743	0.461654	0.179741	2.78536	1.08446	0.0906524	-1.07112e-08	7.93755e-09	-1.34944
DHS_Trynka.flanking.500L2_0	0.330063	-0.00295551	0.223871	-0.00895438	0.678269	0.125232	-2.07219e-09	3.39123e-09	-0.611045
Enhancer_AnderssonL2_0	0.00431376	0.0247212	0.0358063	5.73079	8.30049	0.56603	1.79384e-09	2.37854e-08	0.0754175
Enhancer_Andersson.flanking.500L2_0	0.0147089	-0.0201701	0.0439267	-1.37128	2.98641	0.425669	-9.8399e-09	8.83654e-09	-1.11355
Enhancer_HoffmanL2_0	0.0419232	0.167984	0.0782886	4.00695	1.86743	0.103492	6.84763e-09	6.13496e-09	1.11617
Enhancer_Hoffman.flanking.500L2_0	0.0478821	0.0778106	0.0996407	1.62504	2.08096	0.76401	4.13322e-09	6.6698e-09	0.619691
FetalDHS_TrynkaL2_0	0.0836829	0.368861	0.141489	4.40784	1.69078	0.0389078	2.79962e-09	7.71339e-09	0.362956
FetalDHS_Trynka.flanking.500L2_0	0.199517	-0.036213	0.165435	-0.181503	0.829174	0.145676	-2.63803e-09	3.17129e-09	-0.831846
H3K27ac_HniszL2_0	0.389044	0.559563	0.0663485	1.4383	0.170542	0.0108793	2.12069e-11	1.40197e-09	0.0151265
H3K27ac_Hnisz.flanking.500L2_0	0.0314154	0.127044	0.0778667	4.044	2.47862	0.224979	1.02307e-08	7.86429e-09	1.3009
H3K27ac_PGC2L2_0	0.268521	0.207915	0.109588	0.774294	0.408115	0.575319	-4.91679e-09	1.97619e-09	-2.48801
H3K27ac_PGC2.flanking.500L2_0	0.0666235	0.370919	0.118138	5.5674	1.77321	0.00726008	1.2411e-08	5.21671e-09	2.37909
H3K4me1_peaks_TrynkaL2_0	0.16887	0.44546	0.164009	2.63789	0.971214	0.0878375	2.72171e-09	4.74821e-09	0.573208
H3K4me1_TrynkaL2_0	0.423455	0.634588	0.128957	1.4986	0.304534	0.101814	4.86542e-10	2.5911e-09	0.187774
H3K4me1_Trynka.flanking.500L2_0	0.182246	0.166029	0.150527	0.91102	0.825958	0.914215	1.33162e-09	2.89753e-09	0.459571
H3K4me3_peaks_TrynkaL2_0	0.0413685	0.153529	0.0962743	3.71127	2.32724	0.246282	4.44233e-09	9.83878e-09	0.451512
H3K4me3_TrynkaL2_0	0.132887	0.355158	0.0964645	2.67264	0.725915	0.0213535	2.22768e-09	3.71622e-09	0.599448
H3K4me3_Trynka.flanking.500L2_0	0.122154	0.0732684	0.13199	0.599801	1.08052	0.710629	-5.63019e-10	3.53288e-09	-0.159365
H3K9ac_peaks_TrynkaL2_0	0.0381864	0.0993758	0.0920993	2.60239	2.41184	0.506924	-2.4988e-09	1.03393e-08	-0.24168
H3K9ac_TrynkaL2_0	0.125302	0.348628	0.101164	2.78229	0.807358	0.0289081	5.37651e-09	4.28835e-09	1.25375
H3K9ac_Trynka.flanking.500L2_0	0.10447	0.125058	0.120696	1.19707	1.15532	0.864354	1.81164e-09	3.82874e-09	0.473168
Intron_UCSCL2_0	0.387451	0.496597	0.0486376	1.2817	0.125532	0.0257562	-5.64793e-10	5.14464e-10	-1.09783
Intron_UCSC.flanking.500L2_0	0.0093403	-0.0254997	0.0452039	-2.73008	4.83966	0.443231	-5.59418e-09	1.60474e-08	-0.348605
PromoterFlanking_HoffmanL2_0	0.00827691	-0.0289355	0.0424182	-3.49593	5.12488	0.378508	-2.0727e-08	1.52387e-08	-1.36015
PromoterFlanking_Hoffman.flanking.500L2_0	0.0248873	0.0303827	0.0572337	1.22081	2.29972	0.923512	-3.38406e-09	7.50142e-09	-0.451123
Promoter_UCSCL2_0	0.0463353	0.000788672	0.0712672	0.017021	1.53808	0.518875	-1.58113e-09	4.91709e-09	-0.321558
Promoter_UCSC.flanking.500L2_0	0.0105899	0.0317676	0.0614771	2.99981	5.80527	0.728962	3.67824e-09	1.65339e-08	0.222467
Repressed_HoffmanL2_0	0.460018	0.295617	0.14373	0.64262	0.312445	0.250084	-1.23538e-09	2.23381e-09	-0.553037
Repressed_Hoffman.flanking.500L2_0	0.258437	0.208869	0.159324	0.808198	0.616489	0.756017	-1.52984e-09	2.30556e-09	-0.663544
SuperEnhancer_HniszL2_0	0.167207	0.365489	0.0445009	2.18585	0.266143	1.26457e-06	2.83321e-09	1.23902e-09	2.28665
SuperEnhancer_Hnisz.flanking.500L2_0	0.00317338	-0.00605229	0.0278401	-1.90721	8.77301	0.738258	-1.22486e-08	2.52176e-08	-0.485715
TFBS_ENCODEL2_0	0.130972	0.439676	0.140694	3.35703	1.07423	0.0249097	4.21548e-09	4.10263e-09	1.02751
TFBS_ENCODE.flanking.500L2_0	0.21007	-0.0513445	0.173208	-0.244416	0.824524	0.119343	-1.90286e-09	2.83556e-09	-0.671069
Transcr_HoffmanL2_0	0.345193	0.413117	0.124388	1.19677	0.360344	0.579916	-4.1836e-10	1.55467e-09	-0.269099
Transcr_Hoffman.flanking.500L2_0	0.416711	0.312473	0.166219	0.749857	0.398884	0.525407	-7.6886e-10	1.94392e-09	-0.39552
TSS_HoffmanL2_0	0.0178069	-0.0373729	0.0573205	-2.09878	3.219	0.329709	-1.80923e-08	1.10433e-08	-1.63831
TSS_Hoffman.flanking.500L2_0	0.0165317	0.0711946	0.0670792	4.30655	4.05761	0.414059	6.44742e-09	1.27836e-08	0.50435
UTR_3_UCSCL2_0	0.0111681	-0.00305891	0.0364706	-0.273896	3.26559	0.696665	3.00316e-09	1.35953e-08	0.220897
UTR_3_UCSC.flanking.500L2_0	0.0152752	0.0157823	0.033565	1.0332	2.19735	0.987922	-2.26299e-09	6.88474e-09	-0.328696
UTR_5_UCSCL2_0	0.00546018	-0.0474003	0.0249857	-8.68108	4.57598	0.0354318	-2.71276e-08	1.30092e-08	-2.08527
UTR_5_UCSC.flanking.500L2_0	0.0213873	-0.039315	0.0443311	-1.83824	2.07278	0.163006	-1.25208e-08	6.10357e-09	-2.05139
WeakEnhancer_HoffmanL2_0	0.0209057	0.165659	0.0701926	7.92412	3.35759	0.0316714	1.13422e-08	9.81932e-09	1.15509
WeakEnhancer_Hoffman.flanking.500L2_0	0.0678187	-0.0710118	0.0932838	-1.04708	1.37549	0.127436	-8.27833e-09	4.27959e-09	-1.93437
GERP.NSL2_0	1.74532	2.86421	0.339701	1.64108	0.194636	0.000601601	9.05503e-10	6.2173e-10	1.45642
GERP.RSsup4L2_0	0.00814993	0.108078	0.0483504	13.2612	5.93262	0.0356664	3.68695e-08	1.99858e-08	1.84478
MAFbin1L2_0	0.102357	0.0594362	0.0342504	0.580674	0.334616	0.194526	1.75924e-09	1.11181e-09	1.58233
MAFbin2L2_0	0.0998554	0.105502	0.0340028	1.05654	0.34052	0.868063	3.10866e-09	1.11405e-09	2.79041
MAFbin3L2_0	0.0996066	0.0587697	0.0390907	0.590018	0.392451	0.288119	1.77018e-09	1.19552e-09	1.48068
MAFbin4L2_0	0.100696	0.15238	0.0528777	1.51327	0.525124	0.326179	4.41135e-09	1.71398e-09	2.57374
MAFbin5L2_0	0.0983171	0.0934702	0.0379362	0.950701	0.385855	0.898215	2.75557e-09	1.18055e-09	2.33415
MAFbin6L2_0	0.0996422	0.0994841	0.0351285	0.998413	0.352546	0.996407	2.86219e-09	1.13977e-09	2.5112
MAFbin7L2_0	0.0997338	0.0644703	0.0308761	0.646423	0.309585	0.262611	1.87283e-09	9.5624e-10	1.95854
MAFbin8L2_0	0.100229	0.125999	0.0411654	1.2571	0.410712	0.530723	3.58916e-09	1.36329e-09	2.63272
MAFbin9L2_0	0.1011	0.127683	0.0332701	1.26294	0.329081	0.417222	3.57001e-09	9.63491e-10	3.70529
MAFbin10L2_0	0.0984626	0.112806	0.0310906	1.14567	0.315761	0.643626	3.16985e-09	1.11579e-09	2.8409
MAF_Adj_Predicted_Allele_AgeL2_0	3.39244e-06	-0.226697	0.153054	-66824.4	45116.1	0.153006	-2.24925e-10	5.98064e-10	-0.376088
MAF_Adj_LLD_AFRL2_0	0.00279647	-0.412127	0.0716637	-147.374	25.6265	4.95562e-05	-5.5237e-10	3.45888e-10	-1.59696
Recomb_Rate_10kbL2_0	1.55242	2.00673	0.348309	1.29264	0.224364	0.224011	7.05674e-11	1.90853e-10	0.369747
Nucleotide_Diversity_10kbL2_0	4.6087	4.00325	0.212477	0.86863	0.0461036	0.00355345	-3.8121e-11	1.41296e-10	-0.269796
Backgrd_Selection_StatL2_0	0.17772	0.204548	0.0129485	1.15096	0.0728592	0.0182693	8.14015e-10	1.35352e-09	0.601406
CpG_Content_50kbL2_0	0.0100519	0.0115305	0.000332597	1.1471	0.0330881	0.000148302	-3.05465e-08	7.36639e-08	-0.414675
MAF_Adj_ASMCL2_0	-2.34853e-14	-0.292473	0.105447	1.24535e+13	-4.48991e+12	0.00426903	-3.09975e-10	4.21426e-10	-0.735539
GTEx_eQTL_MaxCPPL2_0	0.0103404	0.0215627	0.0248803	2.08528	2.40612	0.649765	3.23216e-09	1.21317e-08	0.266424
BLUEPRINT_H3K27acQTL_MaxCPPL2_0	0.0165455	0.0566488	0.0352834	3.42381	2.1325	0.26418	8.4412e-09	1.42574e-08	0.592057
BLUEPRINT_H3K4me1QTL_MaxCPPL2_0	0.0133725	0.031995	0.0255939	2.39259	1.91391	0.463769	9.43599e-11	1.31774e-08	0.00716071
BLUEPRINT_DNA_methylation_MaxCPPL2_0	0.031731	0.0901006	0.0401413	2.83951	1.26505	0.153232	6.30058e-09	7.96825e-09	0.79071
synonymousL2_0	0.00312003	-0.00654793	0.0309828	-2.09868	9.93028	0.756218	9.71975e-09	3.49353e-08	0.278222
non_synonymousL2_0	0.00271541	0.00443179	0.0254421	1.63209	9.36953	0.946151	1.40567e-08	3.01127e-08	0.466803
Conserved_Vertebrate_phastCons46wayL2_0	0.0294361	0.0998846	0.0884354	3.39327	3.00432	0.420383	1.14997e-08	1.13609e-08	1.01222
Conserved_Vertebrate_phastCons46way.flanking.500L2_0	0.377534	0.432694	0.14851	1.14611	0.393367	0.710409	-7.18021e-09	3.69469e-09	-1.94339
Conserved_Mammal_phastCons46wayL2_0	0.0214395	0.0169958	0.0823101	0.792736	3.83919	0.956986	-2.31074e-08	2.22306e-08	-1.03944
Conserved_Mammal_phastCons46way.flanking.500L2_0	0.31778	0.611121	0.144607	1.92309	0.455052	0.0405277	1.04657e-08	4.74874e-09	2.20389
Conserved_Primate_phastCons46wayL2_0	0.0192691	0.10572	0.0780146	5.48649	4.0487	0.255869	1.38909e-08	1.45344e-08	0.955725
Conserved_Primate_phastCons46way.flanking.500L2_0	0.15655	0.32787	0.134132	2.09434	0.856795	0.208539	2.4891e-09	3.89766e-09	0.638614
BivFlnkL2_0	0.0135494	0.0149552	0.0505976	1.10376	3.73431	0.977791	-6.55438e-09	1.17515e-08	-0.557748
BivFlnk.flanking.500L2_0	0.01763	0.0593633	0.0537079	3.36718	3.0464	0.43504	5.19168e-09	8.83594e-09	0.587564
Human_Promoter_VillarL2_0	0.015217	0.00426447	0.0407626	0.280244	2.67875	0.788202	5.69795e-09	9.34287e-09	0.609872
Human_Promoter_Villar.flanking.500L2_0	0.0035889	0.0315055	0.0272926	8.77861	7.60472	0.309946	4.58836e-08	2.70802e-08	1.69436
Human_Enhancer_VillarL2_0	0.0332274	0.0788423	0.051553	2.37281	1.55152	0.373215	-4.15897e-09	5.8895e-09	-0.706166
Human_Enhancer_Villar.flanking.500L2_0	0.00979776	0.0228671	0.0505765	2.33391	5.16205	0.795871	1.1323e-09	1.50514e-08	0.0752293
Ancient_Sequence_Age_Human_PromoterL2_0	0.00417067	0.0373896	0.0309606	8.9649	7.42342	0.286625	1.86287e-08	2.46112e-08	0.756921
Ancient_Sequence_Age_Human_Promoter.flanking.500L2_0	0.00532044	-0.0504426	0.0342742	-9.4809	6.44198	0.106796	-3.67006e-08	2.28566e-08	-1.60569
Ancient_Sequence_Age_Human_EnhancerL2_0	0.00513809	0.0429683	0.0335605	8.3627	6.5317	0.259118	1.63318e-08	1.92456e-08	0.848599
Ancient_Sequence_Age_Human_Enhancer.flanking.500L2_0	0.00902677	0.0341382	0.0370349	3.78189	4.10279	0.501021	7.45294e-09	1.3728e-08	0.542899
Human_Enhancer_Villar_Species_Enhancer_CountL2_0	0.0662831	0.217981	0.112803	3.28864	1.70183	0.175331	3.9636e-10	1.38722e-09	0.285723
Human_Promoter_Villar_ExACL2_0	0.00249666	0.0284075	0.0166539	11.3782	6.67048	0.118894	3.69078e-08	2.01023e-08	1.836
Human_Promoter_Villar_ExAC.flanking.500L2_0	0.000577069	-0.0100384	0.0123377	-17.3954	21.3799	0.393741	-8.60033e-08	6.98889e-08	-1.23057
