## Supplementary Table S1-S24 for "Integrative genetic analysis reveals new relationships between intraocular pressure, glaucoma and ischemic stroke risk: A study based on combined SNP-to-gene, mendelian randomization and pathway investigations": Table S23.xlsx

### Sheet: Table S23
Table S23. SSMR results of POAG-associated SNPs on IS
No	Exposure	Chromosome	GWAS ID of outcome	Outcome	Method	Beta	Standard error	P value
1	rs7027048	9	ebi-a-GCST006908	Ischemic stroke || id:ebi-a-GCST006908	Wald ratio	0.231602	0.0541126	1.86893e-05
2	rs10811650	9	ebi-a-GCST006908	Ischemic stroke || id:ebi-a-GCST006908	Wald ratio	0.324081	0.0757689	1.89235e-05
3	rs4451405	9	ebi-a-GCST006908	Ischemic stroke || id:ebi-a-GCST006908	Wald ratio	0.336115	0.0796662	2.45336e-05
4	rs10811645	9	ebi-a-GCST006908	Ischemic stroke || id:ebi-a-GCST006908	Wald ratio	0.223243	0.0535135	3.02313e-05
5	rs10757265	9	ebi-a-GCST006908	Ischemic stroke || id:ebi-a-GCST006908	Wald ratio	0.22319	0.0538922	3.45171e-05
6	rs2383204	9	ebi-a-GCST006908	Ischemic stroke || id:ebi-a-GCST006908	Wald ratio	0.220485	0.0533693	3.60697e-05
7	rs10965219	9	ebi-a-GCST006908	Ischemic stroke || id:ebi-a-GCST006908	Wald ratio	0.218143	0.0534557	4.48794e-05
8	rs7028570	9	ebi-a-GCST006908	Ischemic stroke || id:ebi-a-GCST006908	Wald ratio	0.222101	0.0544366	4.50357e-05
9	rs2383205	9	ebi-a-GCST006908	Ischemic stroke || id:ebi-a-GCST006908	Wald ratio	0.313208	0.0769811	4.72909e-05
10	rs7027950	9	ebi-a-GCST006908	Ischemic stroke || id:ebi-a-GCST006908	Wald ratio	0.21692	0.0542299	6.33425e-05
11	rs1333036	9	ebi-a-GCST006908	Ischemic stroke || id:ebi-a-GCST006908	Wald ratio	0.219621	0.0551839	6.89739e-05
12	rs4645630	9	ebi-a-GCST006908	Ischemic stroke || id:ebi-a-GCST006908	Wald ratio	0.331312	0.0833965	7.10544e-05
13	rs7866783	9	ebi-a-GCST006908	Ischemic stroke || id:ebi-a-GCST006908	Wald ratio	0.25974	0.0655844	7.48256e-05
14	rs944799	9	ebi-a-GCST006908	Ischemic stroke || id:ebi-a-GCST006908	Wald ratio	0.213434	0.0541712	8.14816e-05
15	rs1360590	9	ebi-a-GCST006908	Ischemic stroke || id:ebi-a-GCST006908	Wald ratio	0.218889	0.0555556	8.14816e-05
16	rs2184061	9	ebi-a-GCST006908	Ischemic stroke || id:ebi-a-GCST006908	Wald ratio	0.298946	0.0760542	8.47013e-05
17	rs10757266	9	ebi-a-GCST006908	Ischemic stroke || id:ebi-a-GCST006908	Wald ratio	0.206375	0.0529444	9.70068e-05
18	rs7028268	9	ebi-a-GCST006908	Ischemic stroke || id:ebi-a-GCST006908	Wald ratio	0.225225	0.0579955	0.000102966
19	rs8181050	9	ebi-a-GCST006908	Ischemic stroke || id:ebi-a-GCST006908	Wald ratio	0.297791	0.0769231	0.000108262
20	rs10120806	9	ebi-a-GCST006908	Ischemic stroke || id:ebi-a-GCST006908	Wald ratio	0.206953	0.0537751	0.000118851
21	rs1537378	9	ebi-a-GCST006908	Ischemic stroke || id:ebi-a-GCST006908	Wald ratio	0.292609	0.0761689	0.000122243
22	rs10120688	9	ebi-a-GCST006908	Ischemic stroke || id:ebi-a-GCST006908	Wald ratio	0.235294	0.0613003	0.000123847
23	rs1333039	9	ebi-a-GCST006908	Ischemic stroke || id:ebi-a-GCST006908	Wald ratio	0.283724	0.0740469	0.00012727
24	rs10811651	9	ebi-a-GCST006908	Ischemic stroke || id:ebi-a-GCST006908	Wald ratio	0.281639	0.0738844	0.000137913
25	rs4977753	9	ebi-a-GCST006908	Ischemic stroke || id:ebi-a-GCST006908	Wald ratio	0.203583	0.0537459	0.000151939
26	rs2157719	9	ebi-a-GCST006908	Ischemic stroke || id:ebi-a-GCST006908	Wald ratio	0.222672	0.0589936	0.000160323
27	rs10965224	9	ebi-a-GCST006908	Ischemic stroke || id:ebi-a-GCST006908	Wald ratio	0.28288	0.0749449	0.000160323
28	rs7049105	9	ebi-a-GCST006908	Ischemic stroke || id:ebi-a-GCST006908	Wald ratio	0.199893	0.0530547	0.000164774
29	rs6475604	9	ebi-a-GCST006908	Ischemic stroke || id:ebi-a-GCST006908	Wald ratio	0.214491	0.0575043	0.00019148
30	rs7853090	9	ebi-a-GCST006908	Ischemic stroke || id:ebi-a-GCST006908	Wald ratio	0.242661	0.0658839	0.000230353
31	rs10965223	9	ebi-a-GCST006908	Ischemic stroke || id:ebi-a-GCST006908	Wald ratio	0.272727	0.0740469	0.000230353
32	rs4977756	9	ebi-a-GCST006908	Ischemic stroke || id:ebi-a-GCST006908	Wald ratio	0.271261	0.0740469	0.000248922
33	rs944801	9	ebi-a-GCST006908	Ischemic stroke || id:ebi-a-GCST006908	Wald ratio	0.214491	0.0586544	0.000255321
34	rs1333037	9	ebi-a-GCST006908	Ischemic stroke || id:ebi-a-GCST006908	Wald ratio	0.217391	0.0595593	0.00026224
35	rs7030641	9	ebi-a-GCST006908	Ischemic stroke || id:ebi-a-GCST006908	Wald ratio	0.207155	0.0571264	0.000287553
36	rs1412829	9	ebi-a-GCST006908	Ischemic stroke || id:ebi-a-GCST006908	Wald ratio	0.213397	0.0592768	0.000318217
37	rs1556515	9	ebi-a-GCST006908	Ischemic stroke || id:ebi-a-GCST006908	Wald ratio	0.205187	0.0570605	0.000323198
38	rs10811643	9	ebi-a-GCST006908	Ischemic stroke || id:ebi-a-GCST006908	Wald ratio	0.207275	0.0583141	0.000378763
39	rs10217281	9	ebi-a-GCST006908	Ischemic stroke || id:ebi-a-GCST006908	Wald ratio	0.2123	0.059728	0.000378763
40	rs7865618	9	ebi-a-GCST006908	Ischemic stroke || id:ebi-a-GCST006908	Wald ratio	0.208575	0.0590962	0.000416485
41	rs1008878	9	ebi-a-GCST006908	Ischemic stroke || id:ebi-a-GCST006908	Wald ratio	0.214541	0.0607867	0.000416485
42	rs1360589	9	ebi-a-GCST006908	Ischemic stroke || id:ebi-a-GCST006908	Wald ratio	0.206651	0.0587886	0.000439503
43	rs10115049	9	ebi-a-GCST006908	Ischemic stroke || id:ebi-a-GCST006908	Wald ratio	0.187466	0.0534846	0.000456521
44	rs2106119	9	ebi-a-GCST006908	Ischemic stroke || id:ebi-a-GCST006908	Wald ratio	0.206612	0.0590319	0.000465258
45	rs2151280	9	ebi-a-GCST006908	Ischemic stroke || id:ebi-a-GCST006908	Wald ratio	0.185205	0.0529158	0.000465258
46	rs2106120	9	ebi-a-GCST006908	Ischemic stroke || id:ebi-a-GCST006908	Wald ratio	0.202703	0.0581669	0.000492416
47	rs10965215	9	ebi-a-GCST006908	Ischemic stroke || id:ebi-a-GCST006908	Wald ratio	0.186891	0.0541712	0.000560587
48	rs613312	9	ebi-a-GCST006908	Ischemic stroke || id:ebi-a-GCST006908	Wald ratio	0.20184	0.0586544	0.000579191
49	rs10811640	9	ebi-a-GCST006908	Ischemic stroke || id:ebi-a-GCST006908	Wald ratio	0.194135	0.0580645	0.000827483
50	rs10757263	9	ebi-a-GCST006908	Ischemic stroke || id:ebi-a-GCST006908	Wald ratio	0.196009	0.0586854	0.000837784
51	rs599452	9	ebi-a-GCST006908	Ischemic stroke || id:ebi-a-GCST006908	Wald ratio	0.198965	0.0598045	0.000878106
52	rs10757264	9	ebi-a-GCST006908	Ischemic stroke || id:ebi-a-GCST006908	Wald ratio	0.195235	0.0586868	0.000878706
53	rs496892	9	ebi-a-GCST006908	Ischemic stroke || id:ebi-a-GCST006908	Wald ratio	0.177005	0.0534759	0.00093296
54	rs3218020	9	ebi-a-GCST006908	Ischemic stroke || id:ebi-a-GCST006908	Wald ratio	0.197721	0.0598291	0.000950571
55	rs1412830	9	ebi-a-GCST006908	Ischemic stroke || id:ebi-a-GCST006908	Wald ratio	0.240437	0.0730874	0.00100287
56	rs543830	9	ebi-a-GCST006908	Ischemic stroke || id:ebi-a-GCST006908	Wald ratio	0.190914	0.0580794	0.00101215
57	rs564398	9	ebi-a-GCST006908	Ischemic stroke || id:ebi-a-GCST006908	Wald ratio	0.192972	0.0587558	0.00102231
58	rs1063192	9	ebi-a-GCST006908	Ischemic stroke || id:ebi-a-GCST006908	Wald ratio	0.186113	0.0574843	0.0012053
59	rs3218012	9	ebi-a-GCST006908	Ischemic stroke || id:ebi-a-GCST006908	Wald ratio	0.179256	0.0563698	0.00147275
60	rs523096	9	ebi-a-GCST006908	Ischemic stroke || id:ebi-a-GCST006908	Wald ratio	0.223226	0.0703226	0.00150192
61	rs2518723	9	ebi-a-GCST006908	Ischemic stroke || id:ebi-a-GCST006908	Wald ratio	0.168332	0.0531299	0.00153324
62	rs679038	9	ebi-a-GCST006908	Ischemic stroke || id:ebi-a-GCST006908	Wald ratio	0.185632	0.0586207	0.00154197
63	rs10738604	9	ebi-a-GCST006908	Ischemic stroke || id:ebi-a-GCST006908	Wald ratio	0.193396	0.0613208	0.00161134
64	rs2069416	9	ebi-a-GCST006908	Ischemic stroke || id:ebi-a-GCST006908	Wald ratio	0.254791	0.0809084	0.00163761
65	rs3217992	9	ebi-a-GCST006908	Ischemic stroke || id:ebi-a-GCST006908	Wald ratio	0.172846	0.0561614	0.00208626
66	rs1101330	9	ebi-a-GCST006908	Ischemic stroke || id:ebi-a-GCST006908	Wald ratio	0.181766	0.0590596	0.00208626
67	rs573687	9	ebi-a-GCST006908	Ischemic stroke || id:ebi-a-GCST006908	Wald ratio	0.178755	0.0582524	0.00215045
68	rs581876	9	ebi-a-GCST006908	Ischemic stroke || id:ebi-a-GCST006908	Wald ratio	0.176702	0.0579629	0.00229953
69	rs643319	9	ebi-a-GCST006908	Ischemic stroke || id:ebi-a-GCST006908	Wald ratio	0.163943	0.0539216	0.00236261
70	rs10811641	9	ebi-a-GCST006908	Ischemic stroke || id:ebi-a-GCST006908	Wald ratio	0.19372	0.0663507	0.00350433
71	rs490005	9	ebi-a-GCST006908	Ischemic stroke || id:ebi-a-GCST006908	Wald ratio	0.167055	0.0576251	0.00374367
72	rs634537	9	ebi-a-GCST006908	Ischemic stroke || id:ebi-a-GCST006908	Wald ratio	0.171857	0.0594002	0.00381334
73	rs7041637	9	ebi-a-GCST006908	Ischemic stroke || id:ebi-a-GCST006908	Wald ratio	0.212737	0.0758808	0.005054
74	rs615552	9	ebi-a-GCST006908	Ischemic stroke || id:ebi-a-GCST006908	Wald ratio	0.173559	0.0620301	0.00514233
75	rs1101329	9	ebi-a-GCST006908	Ischemic stroke || id:ebi-a-GCST006908	Wald ratio	0.16781	0.0655022	0.01041
76	rs545226	9	ebi-a-GCST006908	Ischemic stroke || id:ebi-a-GCST006908	Wald ratio	0.16834	0.0661548	0.010939
77	rs568447	9	ebi-a-GCST006908	Ischemic stroke || id:ebi-a-GCST006908	Wald ratio	0.142698	0.0562988	0.0112559
78	rs597816	9	ebi-a-GCST006908	Ischemic stroke || id:ebi-a-GCST006908	Wald ratio	0.148472	0.0598877	0.013169
79	rs9913911	17	ebi-a-GCST006908	Ischemic stroke || id:ebi-a-GCST006908	Wald ratio	0.136227	0.0626884	0.0297745
80	rs28681260	4	ebi-a-GCST006908	Ischemic stroke || id:ebi-a-GCST006908	Wald ratio	-0.153584	0.0709898	0.0305057
81	rs28464089	4	ebi-a-GCST006908	Ischemic stroke || id:ebi-a-GCST006908	Wald ratio	-0.144586	0.0685945	0.0350446
82	rs55937650	4	ebi-a-GCST006908	Ischemic stroke || id:ebi-a-GCST006908	Wald ratio	-0.144586	0.0685945	0.0350446
83	rs13140108	4	ebi-a-GCST006908	Ischemic stroke || id:ebi-a-GCST006908	Wald ratio	-0.144108	0.0686869	0.0359017
84	rs13151529	4	ebi-a-GCST006908	Ischemic stroke || id:ebi-a-GCST006908	Wald ratio	-0.144108	0.0686869	0.0359017
85	rs34685551	4	ebi-a-GCST006908	Ischemic stroke || id:ebi-a-GCST006908	Wald ratio	-0.144108	0.0686869	0.0359017
86	rs7437984	4	ebi-a-GCST006908	Ischemic stroke || id:ebi-a-GCST006908	Wald ratio	-0.144108	0.0686869	0.0359017
87	rs12150284	17	ebi-a-GCST006908	Ischemic stroke || id:ebi-a-GCST006908	Wald ratio	0.135404	0.0645963	0.0360685
88	rs28734123	4	ebi-a-GCST006908	Ischemic stroke || id:ebi-a-GCST006908	Wald ratio	-0.143338	0.0686406	0.0367766
89	rs3856210	1	ebi-a-GCST006908	Ischemic stroke || id:ebi-a-GCST006908	Wald ratio	0.179688	0.0894097	0.044462
90	rs34984446	4	ebi-a-GCST006908	Ischemic stroke || id:ebi-a-GCST006908	Wald ratio	-0.133467	0.0684105	0.0510594
91	rs28370977	4	ebi-a-GCST006908	Ischemic stroke || id:ebi-a-GCST006908	Wald ratio	-0.12953	0.0677852	0.0560186
92	rs7441569	4	ebi-a-GCST006908	Ischemic stroke || id:ebi-a-GCST006908	Wald ratio	-0.13266	0.0700337	0.0581944
93	rs34505548	4	ebi-a-GCST006908	Ischemic stroke || id:ebi-a-GCST006908	Wald ratio	-0.129443	0.0684105	0.0584701
94	rs6844956	4	ebi-a-GCST006908	Ischemic stroke || id:ebi-a-GCST006908	Wald ratio	-0.129496	0.0686723	0.0593335
95	rs34701321	4	ebi-a-GCST006908	Ischemic stroke || id:ebi-a-GCST006908	Wald ratio	-0.128514	0.0682731	0.0597881
96	rs28631205	4	ebi-a-GCST006908	Ischemic stroke || id:ebi-a-GCST006908	Wald ratio	-0.129404	0.0691057	0.0611307
97	rs7655918	4	ebi-a-GCST006908	Ischemic stroke || id:ebi-a-GCST006908	Wald ratio	-0.12836	0.0685484	0.0611307
98	rs7437940	4	ebi-a-GCST006908	Ischemic stroke || id:ebi-a-GCST006908	Wald ratio	-0.130552	0.0699865	0.0621275
99	rs28715921	4	ebi-a-GCST006908	Ischemic stroke || id:ebi-a-GCST006908	Wald ratio	-0.126429	0.067922	0.0626897
100	rs12602519	17	ebi-a-GCST006908	Ischemic stroke || id:ebi-a-GCST006908	Wald ratio	0.132323	0.0723639	0.0674638
101	rs34317049	4	ebi-a-GCST006908	Ischemic stroke || id:ebi-a-GCST006908	Wald ratio	-0.119636	0.0656697	0.068488
102	rs6824410	4	ebi-a-GCST006908	Ischemic stroke || id:ebi-a-GCST006908	Wald ratio	-0.122956	0.0686723	0.0733774
103	rs2745572	6	ebi-a-GCST006908	Ischemic stroke || id:ebi-a-GCST006908	Wald ratio	0.117015	0.0676787	0.0838141
104	rs2816294	6	ebi-a-GCST006908	Ischemic stroke || id:ebi-a-GCST006908	Wald ratio	0.120894	0.0703022	0.0855004
105	rs13127935	4	ebi-a-GCST006908	Ischemic stroke || id:ebi-a-GCST006908	Wald ratio	-0.123882	0.0722643	0.0864763
106	rs6839119	4	ebi-a-GCST006908	Ischemic stroke || id:ebi-a-GCST006908	Wald ratio	-0.121566	0.0721154	0.0918508
107	rs1913839	1	ebi-a-GCST006908	Ischemic stroke || id:ebi-a-GCST006908	Wald ratio	0.155035	0.0923145	0.0930691
108	rs2478265	1	ebi-a-GCST006908	Ischemic stroke || id:ebi-a-GCST006908	Wald ratio	0.150885	0.090708	0.0962295
109	rs4696779	4	ebi-a-GCST006908	Ischemic stroke || id:ebi-a-GCST006908	Wald ratio	-0.107623	0.0647021	0.0962391
110	rs7687431	4	ebi-a-GCST006908	Ischemic stroke || id:ebi-a-GCST006908	Wald ratio	-0.112903	0.0692204	0.102876
111	rs417973	1	ebi-a-GCST006908	Ischemic stroke || id:ebi-a-GCST006908	Wald ratio	0.147853	0.0907481	0.103256
112	rs59521811	4	ebi-a-GCST006908	Ischemic stroke || id:ebi-a-GCST006908	Wald ratio	-0.115642	0.0715241	0.105917
113	rs7663205	4	ebi-a-GCST006908	Ischemic stroke || id:ebi-a-GCST006908	Wald ratio	-0.110887	0.0692204	0.109168
114	rs6857814	4	ebi-a-GCST006908	Ischemic stroke || id:ebi-a-GCST006908	Wald ratio	-0.105541	0.0666227	0.113158
115	rs6846317	4	ebi-a-GCST006908	Ischemic stroke || id:ebi-a-GCST006908	Wald ratio	-0.105471	0.0665788	0.113158
116	rs28489592	4	ebi-a-GCST006908	Ischemic stroke || id:ebi-a-GCST006908	Wald ratio	-0.104031	0.0656697	0.113158
117	rs4537969	15	ebi-a-GCST006908	Ischemic stroke || id:ebi-a-GCST006908	Wald ratio	0.0943801	0.0596311	0.113482
118	rs79565200	15	ebi-a-GCST006908	Ischemic stroke || id:ebi-a-GCST006908	Wald ratio	0.0949721	0.0601633	0.114434
119	rs66538876	15	ebi-a-GCST006908	Ischemic stroke || id:ebi-a-GCST006908	Wald ratio	0.0945017	0.0601375	0.116083
120	rs7739648	6	ebi-a-GCST006908	Ischemic stroke || id:ebi-a-GCST006908	Wald ratio	0.115866	0.0737327	0.116083
121	rs2459239	1	ebi-a-GCST006908	Ischemic stroke || id:ebi-a-GCST006908	Wald ratio	0.142857	0.0909494	0.116245
122	rs2485402	1	ebi-a-GCST006908	Ischemic stroke || id:ebi-a-GCST006908	Wald ratio	0.14197	0.0905058	0.116735
123	rs72745345	15	ebi-a-GCST006908	Ischemic stroke || id:ebi-a-GCST006908	Wald ratio	0.0845481	0.0539359	0.116982
124	rs4627847	4	ebi-a-GCST006908	Ischemic stroke || id:ebi-a-GCST006908	Wald ratio	-0.109116	0.0697514	0.117734
125	rs72745342	15	ebi-a-GCST006908	Ischemic stroke || id:ebi-a-GCST006908	Wald ratio	0.0941126	0.0601633	0.11775
126	rs11656696	17	ebi-a-GCST006908	Ischemic stroke || id:ebi-a-GCST006908	Wald ratio	0.110883	0.0718686	0.122865
127	rs72745343	15	ebi-a-GCST006908	Ischemic stroke || id:ebi-a-GCST006908	Wald ratio	0.0919244	0.0597079	0.123666
128	rs4886717	15	ebi-a-GCST006908	Ischemic stroke || id:ebi-a-GCST006908	Wald ratio	0.0919012	0.0597358	0.123936
129	rs11857394	15	ebi-a-GCST006908	Ischemic stroke || id:ebi-a-GCST006908	Wald ratio	0.100537	0.0653978	0.124217
130	rs7686202	4	ebi-a-GCST006908	Ischemic stroke || id:ebi-a-GCST006908	Wald ratio	-0.100454	0.0654569	0.124869
131	rs13435730	4	ebi-a-GCST006908	Ischemic stroke || id:ebi-a-GCST006908	Wald ratio	-0.105263	0.0699446	0.132337
132	rs6811851	4	ebi-a-GCST006908	Ischemic stroke || id:ebi-a-GCST006908	Wald ratio	-0.102853	0.0683477	0.132362
133	rs2385898	4	ebi-a-GCST006908	Ischemic stroke || id:ebi-a-GCST006908	Wald ratio	-0.104571	0.0699446	0.134902
134	rs448426	1	ebi-a-GCST006908	Ischemic stroke || id:ebi-a-GCST006908	Wald ratio	0.142234	0.0955497	0.136597
135	rs425833	1	ebi-a-GCST006908	Ischemic stroke || id:ebi-a-GCST006908	Wald ratio	0.137229	0.0929615	0.139893
136	rs4696746	4	ebi-a-GCST006908	Ischemic stroke || id:ebi-a-GCST006908	Wald ratio	-0.0978975	0.0663601	0.140146
137	rs407380	1	ebi-a-GCST006908	Ischemic stroke || id:ebi-a-GCST006908	Wald ratio	0.137333	0.0937778	0.14307
138	rs72745346	15	ebi-a-GCST006908	Ischemic stroke || id:ebi-a-GCST006908	Wald ratio	0.0905097	0.0619508	0.144017
139	rs2385900	4	ebi-a-GCST006908	Ischemic stroke || id:ebi-a-GCST006908	Wald ratio	-0.10173	0.0698962	0.145546
140	rs938604	4	ebi-a-GCST006908	Ischemic stroke || id:ebi-a-GCST006908	Wald ratio	-0.0978332	0.0676297	0.148008
141	rs9893168	17	ebi-a-GCST006908	Ischemic stroke || id:ebi-a-GCST006908	Wald ratio	0.105899	0.0732054	0.148008
142	rs17770447	4	ebi-a-GCST006908	Ischemic stroke || id:ebi-a-GCST006908	Wald ratio	-0.0953947	0.0664474	0.151104
143	rs13139805	4	ebi-a-GCST006908	Ischemic stroke || id:ebi-a-GCST006908	Wald ratio	-0.0949574	0.0661428	0.151104
144	rs7694650	4	ebi-a-GCST006908	Ischemic stroke || id:ebi-a-GCST006908	Wald ratio	-0.0965795	0.0677398	0.153943
145	rs6845653	4	ebi-a-GCST006908	Ischemic stroke || id:ebi-a-GCST006908	Wald ratio	-0.0965079	0.0679365	0.155444
146	rs57831033	4	ebi-a-GCST006908	Ischemic stroke || id:ebi-a-GCST006908	Wald ratio	-0.0948617	0.0671937	0.158019
147	rs12641498	4	ebi-a-GCST006908	Ischemic stroke || id:ebi-a-GCST006908	Wald ratio	-0.0931148	0.0662295	0.159742
148	rs2385902	4	ebi-a-GCST006908	Ischemic stroke || id:ebi-a-GCST006908	Wald ratio	-0.0989619	0.0705882	0.160927
149	rs34179701	4	ebi-a-GCST006908	Ischemic stroke || id:ebi-a-GCST006908	Wald ratio	-0.0922266	0.0665349	0.165705
150	rs2317961	6	ebi-a-GCST006908	Ischemic stroke || id:ebi-a-GCST006908	Wald ratio	0.100279	0.0724234	0.16617
151	rs28391220	17	ebi-a-GCST006908	Ischemic stroke || id:ebi-a-GCST006908	Wald ratio	0.10307	0.0752924	0.171021
152	rs2104513	1	ebi-a-GCST006908	Ischemic stroke || id:ebi-a-GCST006908	Wald ratio	0.118696	0.0873913	0.174397
153	rs2485406	1	ebi-a-GCST006908	Ischemic stroke || id:ebi-a-GCST006908	Wald ratio	0.118261	0.0873913	0.175981
154	rs72743376	15	ebi-a-GCST006908	Ischemic stroke || id:ebi-a-GCST006908	Wald ratio	0.108641	0.0803436	0.176311
155	rs72743383	15	ebi-a-GCST006908	Ischemic stroke || id:ebi-a-GCST006908	Wald ratio	0.109256	0.0809307	0.177016
156	rs72743368	15	ebi-a-GCST006908	Ischemic stroke || id:ebi-a-GCST006908	Wald ratio	0.107268	0.0796992	0.178331
157	rs72743374	15	ebi-a-GCST006908	Ischemic stroke || id:ebi-a-GCST006908	Wald ratio	0.109856	0.0816222	0.178331
158	rs9914258	17	ebi-a-GCST006908	Ischemic stroke || id:ebi-a-GCST006908	Wald ratio	0.0980114	0.0731534	0.180308
159	rs72743379	15	ebi-a-GCST006908	Ischemic stroke || id:ebi-a-GCST006908	Wald ratio	0.106727	0.0804249	0.184494
160	rs417326	1	ebi-a-GCST006908	Ischemic stroke || id:ebi-a-GCST006908	Wald ratio	0.116087	0.0878261	0.186241
161	rs2478259	1	ebi-a-GCST006908	Ischemic stroke || id:ebi-a-GCST006908	Wald ratio	0.113438	0.0876963	0.195827
162	rs4837091	9	ebi-a-GCST006908	Ischemic stroke || id:ebi-a-GCST006908	Wald ratio	0.100708	0.0786782	0.200545
163	rs398071	1	ebi-a-GCST006908	Ischemic stroke || id:ebi-a-GCST006908	Wald ratio	0.121291	0.0951134	0.202228
164	rs4283181	15	ebi-a-GCST006908	Ischemic stroke || id:ebi-a-GCST006908	Wald ratio	0.0749365	0.0588484	0.202883
165	rs1425747	1	ebi-a-GCST006908	Ischemic stroke || id:ebi-a-GCST006908	Wald ratio	0.11441	0.0899563	0.203428
166	rs10733679	9	ebi-a-GCST006908	Ischemic stroke || id:ebi-a-GCST006908	Wald ratio	0.0999213	0.0786782	0.204085
167	rs2277159	9	ebi-a-GCST006908	Ischemic stroke || id:ebi-a-GCST006908	Wald ratio	0.0989011	0.0784929	0.207669
168	rs10733678	9	ebi-a-GCST006908	Ischemic stroke || id:ebi-a-GCST006908	Wald ratio	0.0991345	0.0786782	0.207669
169	rs10938695	4	ebi-a-GCST006908	Ischemic stroke || id:ebi-a-GCST006908	Wald ratio	-0.0898123	0.0717158	0.210447
170	rs16958292	15	ebi-a-GCST006908	Ischemic stroke || id:ebi-a-GCST006908	Wald ratio	0.097237	0.0781084	0.213169
171	rs76712224	15	ebi-a-GCST006908	Ischemic stroke || id:ebi-a-GCST006908	Wald ratio	0.154906	0.125369	0.216607
172	rs1320075	4	ebi-a-GCST006908	Ischemic stroke || id:ebi-a-GCST006908	Wald ratio	-0.0835526	0.0677632	0.217572
173	rs61200773	1	ebi-a-GCST006908	Ischemic stroke || id:ebi-a-GCST006908	Wald ratio	0.107765	0.0881141	0.221322
174	rs4899012	14	ebi-a-GCST006908	Ischemic stroke || id:ebi-a-GCST006908	Wald ratio	-0.091712	0.0754076	0.223903
175	rs72745319	15	ebi-a-GCST006908	Ischemic stroke || id:ebi-a-GCST006908	Wald ratio	0.0781948	0.0643432	0.22426
176	rs75390818	15	ebi-a-GCST006908	Ischemic stroke || id:ebi-a-GCST006908	Wald ratio	0.0781948	0.0643432	0.22426
177	rs1317111	4	ebi-a-GCST006908	Ischemic stroke || id:ebi-a-GCST006908	Wald ratio	-0.0855763	0.0710835	0.228635
178	rs72745320	15	ebi-a-GCST006908	Ischemic stroke || id:ebi-a-GCST006908	Wald ratio	0.0773012	0.0643432	0.2296
179	rs206235	1	ebi-a-GCST006908	Ischemic stroke || id:ebi-a-GCST006908	Wald ratio	0.110964	0.0928382	0.231994
180	rs12442263	15	ebi-a-GCST006908	Ischemic stroke || id:ebi-a-GCST006908	Wald ratio	0.0911458	0.0765625	0.233859
181	rs13638	15	ebi-a-GCST006908	Ischemic stroke || id:ebi-a-GCST006908	Wald ratio	0.0713672	0.0601892	0.235735
182	rs12438304	15	ebi-a-GCST006908	Ischemic stroke || id:ebi-a-GCST006908	Wald ratio	0.0901042	0.0765625	0.239247
183	rs72745322	15	ebi-a-GCST006908	Ischemic stroke || id:ebi-a-GCST006908	Wald ratio	0.0660535	0.0572742	0.248794
184	rs1349644	15	ebi-a-GCST006908	Ischemic stroke || id:ebi-a-GCST006908	Wald ratio	0.074041	0.0642284	0.249002
185	rs2385909	4	ebi-a-GCST006908	Ischemic stroke || id:ebi-a-GCST006908	Wald ratio	-0.0749507	0.0664037	0.259019
186	rs16841407	4	ebi-a-GCST006908	Ischemic stroke || id:ebi-a-GCST006908	Wald ratio	-0.0837989	0.0747207	0.262077
187	rs28576159	15	ebi-a-GCST006908	Ischemic stroke || id:ebi-a-GCST006908	Wald ratio	0.0858034	0.0769631	0.264908
188	rs16958300	15	ebi-a-GCST006908	Ischemic stroke || id:ebi-a-GCST006908	Wald ratio	0.0859375	0.0770833	0.264908
189	rs9920550	15	ebi-a-GCST006908	Ischemic stroke || id:ebi-a-GCST006908	Wald ratio	0.0891089	0.0808581	0.270444
190	rs285458	1	ebi-a-GCST006908	Ischemic stroke || id:ebi-a-GCST006908	Wald ratio	0.104712	0.0951134	0.270933
191	rs1537987	9	ebi-a-GCST006908	Ischemic stroke || id:ebi-a-GCST006908	Wald ratio	0.0871956	0.0793401	0.271764
192	rs12442248	15	ebi-a-GCST006908	Ischemic stroke || id:ebi-a-GCST006908	Wald ratio	0.0833333	0.0765625	0.276403
193	rs72743401	15	ebi-a-GCST006908	Ischemic stroke || id:ebi-a-GCST006908	Wald ratio	0.0846873	0.0782866	0.279359
194	rs72745338	15	ebi-a-GCST006908	Ischemic stroke || id:ebi-a-GCST006908	Wald ratio	0.0690454	0.0639481	0.280271
195	rs113777966	15	ebi-a-GCST006908	Ischemic stroke || id:ebi-a-GCST006908	Wald ratio	0.0637213	0.0590484	0.280527
196	rs72745307	15	ebi-a-GCST006908	Ischemic stroke || id:ebi-a-GCST006908	Wald ratio	0.0740038	0.0687856	0.281989
197	rs72745353	15	ebi-a-GCST006908	Ischemic stroke || id:ebi-a-GCST006908	Wald ratio	0.0627651	0.0585242	0.283512
198	rs72745309	15	ebi-a-GCST006908	Ischemic stroke || id:ebi-a-GCST006908	Wald ratio	0.0745135	0.0697674	0.285508
199	rs72745335	15	ebi-a-GCST006908	Ischemic stroke || id:ebi-a-GCST006908	Wald ratio	0.0597719	0.056626	0.291171
200	rs35155027	14	ebi-a-GCST006908	Ischemic stroke || id:ebi-a-GCST006908	Wald ratio	-0.0784722	0.0756944	0.299877
201	rs4558370	15	ebi-a-GCST006908	Ischemic stroke || id:ebi-a-GCST006908	Wald ratio	0.0610687	0.0589483	0.300216
202	rs2472492	9	ebi-a-GCST006908	Ischemic stroke || id:ebi-a-GCST006908	Wald ratio	-0.0750361	0.0728716	0.303149
203	rs34935520	14	ebi-a-GCST006908	Ischemic stroke || id:ebi-a-GCST006908	Wald ratio	-0.0739274	0.0719472	0.304174
204	rs2180833	14	ebi-a-GCST006908	Ischemic stroke || id:ebi-a-GCST006908	Wald ratio	-0.0738983	0.0725424	0.308349
205	rs2093210	14	ebi-a-GCST006908	Ischemic stroke || id:ebi-a-GCST006908	Wald ratio	-0.0695007	0.0688259	0.312589
206	rs1320074	4	ebi-a-GCST006908	Ischemic stroke || id:ebi-a-GCST006908	Wald ratio	-0.0674886	0.0668397	0.312635
207	rs4464030	15	ebi-a-GCST006908	Ischemic stroke || id:ebi-a-GCST006908	Wald ratio	0.0596952	0.0592718	0.313866
208	rs111541959	1	ebi-a-GCST006908	Ischemic stroke || id:ebi-a-GCST006908	Wald ratio	0.0909091	0.0902666	0.313878
209	rs285432	1	ebi-a-GCST006908	Ischemic stroke || id:ebi-a-GCST006908	Wald ratio	0.0931567	0.0935982	0.319599
210	rs117656931	15	ebi-a-GCST006908	Ischemic stroke || id:ebi-a-GCST006908	Wald ratio	0.0769231	0.0774765	0.32078
211	rs2422493	9	ebi-a-GCST006908	Ischemic stroke || id:ebi-a-GCST006908	Wald ratio	0.0720119	0.0749814	0.336856
212	rs1550437	15	ebi-a-GCST006908	Ischemic stroke || id:ebi-a-GCST006908	Wald ratio	-0.0461538	0.0484053	0.340343
213	rs6668885	1	ebi-a-GCST006908	Ischemic stroke || id:ebi-a-GCST006908	Wald ratio	-0.0617391	0.0665217	0.353353
214	rs285455	1	ebi-a-GCST006908	Ischemic stroke || id:ebi-a-GCST006908	Wald ratio	0.0830796	0.0900391	0.356161
215	rs7173049	15	ebi-a-GCST006908	Ischemic stroke || id:ebi-a-GCST006908	Wald ratio	-0.0668878	0.0735213	0.362941
216	rs7163502	15	ebi-a-GCST006908	Ischemic stroke || id:ebi-a-GCST006908	Wald ratio	0.0545977	0.0609195	0.370132
217	rs285472	1	ebi-a-GCST006908	Ischemic stroke || id:ebi-a-GCST006908	Wald ratio	0.0789359	0.0902747	0.381903
218	rs35320790	14	ebi-a-GCST006908	Ischemic stroke || id:ebi-a-GCST006908	Wald ratio	-0.0598007	0.0684385	0.382235
219	rs285457	1	ebi-a-GCST006908	Ischemic stroke || id:ebi-a-GCST006908	Wald ratio	0.0766551	0.0901568	0.395191
220	rs7159392	14	ebi-a-GCST006908	Ischemic stroke || id:ebi-a-GCST006908	Wald ratio	-0.0593729	0.0700467	0.39665
221	rs6573307	14	ebi-a-GCST006908	Ischemic stroke || id:ebi-a-GCST006908	Wald ratio	-0.0595399	0.0703654	0.397467
222	rs7170291	15	ebi-a-GCST006908	Ischemic stroke || id:ebi-a-GCST006908	Wald ratio	0.0701754	0.0834846	0.400583
223	rs6573308	14	ebi-a-GCST006908	Ischemic stroke || id:ebi-a-GCST006908	Wald ratio	-0.0548579	0.0654329	0.401815
224	rs5742914	15	ebi-a-GCST006908	Ischemic stroke || id:ebi-a-GCST006908	Wald ratio	-0.0687805	0.0829268	0.406871
225	rs4445847	15	ebi-a-GCST006908	Ischemic stroke || id:ebi-a-GCST006908	Wald ratio	0.0438503	0.0529412	0.40751
226	rs4436712	14	ebi-a-GCST006908	Ischemic stroke || id:ebi-a-GCST006908	Wald ratio	-0.0555188	0.0687376	0.419268
227	rs2980083	9	ebi-a-GCST006908	Ischemic stroke || id:ebi-a-GCST006908	Wald ratio	0.055368	0.0688724	0.421442
228	rs4886467	15	ebi-a-GCST006908	Ischemic stroke || id:ebi-a-GCST006908	Wald ratio	0.0659176	0.0831461	0.427899
229	rs2790049	1	ebi-a-GCST006908	Ischemic stroke || id:ebi-a-GCST006908	Wald ratio	-0.0527482	0.0678191	0.4367
230	rs11072448	15	ebi-a-GCST006908	Ischemic stroke || id:ebi-a-GCST006908	Wald ratio	0.0409574	0.0526596	0.4367
231	rs10483727	14	ebi-a-GCST006908	Ischemic stroke || id:ebi-a-GCST006908	Wald ratio	-0.0518135	0.0673575	0.441756
232	rs2351174	14	ebi-a-GCST006908	Ischemic stroke || id:ebi-a-GCST006908	Wald ratio	-0.0534653	0.069967	0.444777
233	rs72760798	9	ebi-a-GCST006908	Ischemic stroke || id:ebi-a-GCST006908	Wald ratio	-0.0640149	0.0851461	0.452156
234	rs893817	15	ebi-a-GCST006908	Ischemic stroke || id:ebi-a-GCST006908	Wald ratio	0.0534247	0.0719178	0.457568
235	rs4442732	14	ebi-a-GCST006908	Ischemic stroke || id:ebi-a-GCST006908	Wald ratio	-0.0518617	0.0704787	0.461823
236	rs2350892	14	ebi-a-GCST006908	Ischemic stroke || id:ebi-a-GCST006908	Wald ratio	-0.0493662	0.0673783	0.463758
237	rs4272992	15	ebi-a-GCST006908	Ischemic stroke || id:ebi-a-GCST006908	Wald ratio	0.0390033	0.0536295	0.467059
238	rs744616	15	ebi-a-GCST006908	Ischemic stroke || id:ebi-a-GCST006908	Wald ratio	0.0539242	0.0747464	0.470646
239	rs4886721	15	ebi-a-GCST006908	Ischemic stroke || id:ebi-a-GCST006908	Wald ratio	0.0384615	0.0536295	0.473268
240	rs33912345	14	ebi-a-GCST006908	Ischemic stroke || id:ebi-a-GCST006908	Wald ratio	-0.0451904	0.0632666	0.475051
241	rs7528177	1	ebi-a-GCST006908	Ischemic stroke || id:ebi-a-GCST006908	Wald ratio	-0.0472885	0.0672451	0.481915
242	rs4553581	15	ebi-a-GCST006908	Ischemic stroke || id:ebi-a-GCST006908	Wald ratio	0.0507842	0.0739358	0.492165
243	rs2084851	15	ebi-a-GCST006908	Ischemic stroke || id:ebi-a-GCST006908	Wald ratio	0.0361702	0.0531915	0.496504
244	rs2899824	15	ebi-a-GCST006908	Ischemic stroke || id:ebi-a-GCST006908	Wald ratio	0.0642202	0.094566	0.497072
245	rs10800135	1	ebi-a-GCST006908	Ischemic stroke || id:ebi-a-GCST006908	Wald ratio	-0.0500894	0.0751342	0.504985
246	rs2515608	9	ebi-a-GCST006908	Ischemic stroke || id:ebi-a-GCST006908	Wald ratio	-0.0424913	0.0640279	0.506923
247	rs4656460	1	ebi-a-GCST006908	Ischemic stroke || id:ebi-a-GCST006908	Wald ratio	0.0425184	0.0645953	0.510392
248	rs893818	15	ebi-a-GCST006908	Ischemic stroke || id:ebi-a-GCST006908	Wald ratio	0.043038	0.0658228	0.513211
249	rs1955695	14	ebi-a-GCST006908	Ischemic stroke || id:ebi-a-GCST006908	Wald ratio	-0.0400534	0.0620828	0.518823
250	rs4077284	15	ebi-a-GCST006908	Ischemic stroke || id:ebi-a-GCST006908	Wald ratio	0.0460165	0.0714286	0.519426
251	rs12442211	15	ebi-a-GCST006908	Ischemic stroke || id:ebi-a-GCST006908	Wald ratio	0.0301904	0.0469113	0.519858
252	rs62004866	15	ebi-a-GCST006908	Ischemic stroke || id:ebi-a-GCST006908	Wald ratio	0.046965	0.073549	0.523113
253	rs893816	15	ebi-a-GCST006908	Ischemic stroke || id:ebi-a-GCST006908	Wald ratio	0.0417986	0.0664978	0.52963
254	rs12442139	15	ebi-a-GCST006908	Ischemic stroke || id:ebi-a-GCST006908	Wald ratio	0.0295612	0.0471132	0.530364
255	rs2790053	1	ebi-a-GCST006908	Ischemic stroke || id:ebi-a-GCST006908	Wald ratio	-0.0412148	0.0659436	0.531971
256	rs2472494	9	ebi-a-GCST006908	Ischemic stroke || id:ebi-a-GCST006908	Wald ratio	0.0359384	0.0576155	0.532784
257	rs1547725	1	ebi-a-GCST006908	Ischemic stroke || id:ebi-a-GCST006908	Wald ratio	0.0405074	0.0650573	0.53352
258	rs2790052	1	ebi-a-GCST006908	Ischemic stroke || id:ebi-a-GCST006908	Wald ratio	-0.0407632	0.065915	0.536298
259	rs67173550	15	ebi-a-GCST006908	Ischemic stroke || id:ebi-a-GCST006908	Wald ratio	0.0405063	0.0658228	0.538301
260	rs2251768	1	ebi-a-GCST006908	Ischemic stroke || id:ebi-a-GCST006908	Wald ratio	-0.0404348	0.066087	0.540642
261	rs4233408	1	ebi-a-GCST006908	Ischemic stroke || id:ebi-a-GCST006908	Wald ratio	-0.0403821	0.0660009	0.540642
262	rs1992314	15	ebi-a-GCST006908	Ischemic stroke || id:ebi-a-GCST006908	Wald ratio	0.042133	0.0691244	0.542177
263	rs10987278	9	ebi-a-GCST006908	Ischemic stroke || id:ebi-a-GCST006908	Wald ratio	0.0459849	0.0754976	0.542464
264	rs11788891	9	ebi-a-GCST006908	Ischemic stroke || id:ebi-a-GCST006908	Wald ratio	0.0460798	0.0756534	0.542464
265	rs7552679	1	ebi-a-GCST006908	Ischemic stroke || id:ebi-a-GCST006908	Wald ratio	-0.0402946	0.0662912	0.543292
266	rs4886785	15	ebi-a-GCST006908	Ischemic stroke || id:ebi-a-GCST006908	Wald ratio	0.0398734	0.0658228	0.544668
267	rs58270968	15	ebi-a-GCST006908	Ischemic stroke || id:ebi-a-GCST006908	Wald ratio	0.0415567	0.0686016	0.544668
268	rs6662839	1	ebi-a-GCST006908	Ischemic stroke || id:ebi-a-GCST006908	Wald ratio	-0.0394281	0.0658579	0.549383
269	rs2028387	15	ebi-a-GCST006908	Ischemic stroke || id:ebi-a-GCST006908	Wald ratio	0.0393152	0.065948	0.551072
270	rs2814471	1	ebi-a-GCST006908	Ischemic stroke || id:ebi-a-GCST006908	Wald ratio	-0.0391134	0.0660582	0.55378
271	rs10800155	1	ebi-a-GCST006908	Ischemic stroke || id:ebi-a-GCST006908	Wald ratio	-0.0390625	0.0659722	0.55378
272	rs11631944	15	ebi-a-GCST006908	Ischemic stroke || id:ebi-a-GCST006908	Wald ratio	-0.0522968	0.0883392	0.553851
273	rs12237739	9	ebi-a-GCST006908	Ischemic stroke || id:ebi-a-GCST006908	Wald ratio	0.0448585	0.0759144	0.554581
274	rs10987273	9	ebi-a-GCST006908	Ischemic stroke || id:ebi-a-GCST006908	Wald ratio	-0.047817	0.0810811	0.555363
275	rs4656461	1	ebi-a-GCST006908	Ischemic stroke || id:ebi-a-GCST006908	Wald ratio	-0.0400348	0.0678851	0.555363
276	rs2487046	9	ebi-a-GCST006908	Ischemic stroke || id:ebi-a-GCST006908	Wald ratio	0.0351609	0.0607867	0.562973
277	rs4455975	9	ebi-a-GCST006908	Ischemic stroke || id:ebi-a-GCST006908	Wald ratio	0.0411056	0.0715804	0.565794
278	rs4657476	1	ebi-a-GCST006908	Ischemic stroke || id:ebi-a-GCST006908	Wald ratio	-0.0377277	0.065915	0.567072
279	rs2487048	9	ebi-a-GCST006908	Ischemic stroke || id:ebi-a-GCST006908	Wald ratio	0.0340976	0.0599647	0.569609
280	rs11788787	9	ebi-a-GCST006908	Ischemic stroke || id:ebi-a-GCST006908	Wald ratio	0.042641	0.0756534	0.573002
281	rs2109914	9	ebi-a-GCST006908	Ischemic stroke || id:ebi-a-GCST006908	Wald ratio	0.0429958	0.0762829	0.573002
282	rs1254276	14	ebi-a-GCST006908	Ischemic stroke || id:ebi-a-GCST006908	Wald ratio	-0.0353866	0.0629096	0.573775
283	rs6696454	1	ebi-a-GCST006908	Ischemic stroke || id:ebi-a-GCST006908	Wald ratio	-0.0372456	0.0662625	0.574054
284	rs12691500	1	ebi-a-GCST006908	Ischemic stroke || id:ebi-a-GCST006908	Wald ratio	-0.0369565	0.066087	0.576018
285	rs10819162	9	ebi-a-GCST006908	Ischemic stroke || id:ebi-a-GCST006908	Wald ratio	0.0423611	0.0763889	0.579206
286	rs12691499	1	ebi-a-GCST006908	Ischemic stroke || id:ebi-a-GCST006908	Wald ratio	-0.0364583	0.0659722	0.580516
287	rs10800153	1	ebi-a-GCST006908	Ischemic stroke || id:ebi-a-GCST006908	Wald ratio	-0.0359619	0.0658579	0.58503
288	rs4657477	1	ebi-a-GCST006908	Ischemic stroke || id:ebi-a-GCST006908	Wald ratio	-0.0364425	0.0668113	0.585441
289	rs6426936	1	ebi-a-GCST006908	Ischemic stroke || id:ebi-a-GCST006908	Wald ratio	0.0348361	0.0643443	0.588231
290	rs4537525	1	ebi-a-GCST006908	Ischemic stroke || id:ebi-a-GCST006908	Wald ratio	-0.0355286	0.0658579	0.58956
291	rs7044605	9	ebi-a-GCST006908	Ischemic stroke || id:ebi-a-GCST006908	Wald ratio	0.0408587	0.0761773	0.591707
292	rs4603103	1	ebi-a-GCST006908	Ischemic stroke || id:ebi-a-GCST006908	Wald ratio	-0.0350801	0.0658294	0.594106
293	rs10987288	9	ebi-a-GCST006908	Ischemic stroke || id:ebi-a-GCST006908	Wald ratio	0.0402498	0.0756419	0.59465
294	rs12441130	15	ebi-a-GCST006908	Ischemic stroke || id:ebi-a-GCST006908	Wald ratio	0.0164297	0.0312796	0.599408
295	rs10819161	9	ebi-a-GCST006908	Ischemic stroke || id:ebi-a-GCST006908	Wald ratio	0.0395833	0.0756944	0.601019
296	rs3522	15	ebi-a-GCST006908	Ischemic stroke || id:ebi-a-GCST006908	Wald ratio	-0.0311948	0.0606239	0.606858
297	rs7518099	1	ebi-a-GCST006908	Ischemic stroke || id:ebi-a-GCST006908	Wald ratio	-0.0346021	0.067474	0.608077
298	rs7555523	1	ebi-a-GCST006908	Ischemic stroke || id:ebi-a-GCST006908	Wald ratio	-0.0342585	0.067216	0.610277
299	rs59791189	9	ebi-a-GCST006908	Ischemic stroke || id:ebi-a-GCST006908	Wald ratio	0.0385144	0.0756534	0.610689
300	rs7524755	1	ebi-a-GCST006908	Ischemic stroke || id:ebi-a-GCST006908	Wald ratio	-0.0342139	0.0675617	0.612569
301	rs4886778	15	ebi-a-GCST006908	Ischemic stroke || id:ebi-a-GCST006908	Wald ratio	0.0152648	0.0305296	0.617075
302	rs57783027	15	ebi-a-GCST006908	Ischemic stroke || id:ebi-a-GCST006908	Wald ratio	0.0240811	0.0484791	0.619378
303	rs2472496	9	ebi-a-GCST006908	Ischemic stroke || id:ebi-a-GCST006908	Wald ratio	0.0286205	0.0578134	0.620565
304	rs4657474	1	ebi-a-GCST006908	Ischemic stroke || id:ebi-a-GCST006908	Wald ratio	-0.0325239	0.065915	0.621715
305	rs6660601	1	ebi-a-GCST006908	Ischemic stroke || id:ebi-a-GCST006908	Wald ratio	-0.0320485	0.0658294	0.62637
306	rs7175324	15	ebi-a-GCST006908	Ischemic stroke || id:ebi-a-GCST006908	Wald ratio	0.02331	0.0480186	0.627366
307	rs2472493	9	ebi-a-GCST006908	Ischemic stroke || id:ebi-a-GCST006908	Wald ratio	0.027968	0.0576484	0.627571
308	rs6668108	1	ebi-a-GCST006908	Ischemic stroke || id:ebi-a-GCST006908	Wald ratio	-0.0324957	0.0671577	0.628477
309	rs2417018	9	ebi-a-GCST006908	Ischemic stroke || id:ebi-a-GCST006908	Wald ratio	0.036061	0.0762829	0.636408
310	rs4886776	15	ebi-a-GCST006908	Ischemic stroke || id:ebi-a-GCST006908	Wald ratio	0.0323006	0.0685564	0.637531
311	rs1885095	14	ebi-a-GCST006908	Ischemic stroke || id:ebi-a-GCST006908	Wald ratio	-0.0328638	0.0704225	0.640738
312	rs11636136	15	ebi-a-GCST006908	Ischemic stroke || id:ebi-a-GCST006908	Wald ratio	0.0249322	0.0547425	0.648789
313	rs11630317	15	ebi-a-GCST006908	Ischemic stroke || id:ebi-a-GCST006908	Wald ratio	-0.039576	0.0869258	0.648905
314	rs9944214	15	ebi-a-GCST006908	Ischemic stroke || id:ebi-a-GCST006908	Wald ratio	-0.0160708	0.0354214	0.650042
315	rs72745367	15	ebi-a-GCST006908	Ischemic stroke || id:ebi-a-GCST006908	Wald ratio	-0.0157978	0.0350711	0.652386
316	rs3829849	9	ebi-a-GCST006908	Ischemic stroke || id:ebi-a-GCST006908	Wald ratio	0.0282729	0.0633067	0.655162
317	rs2304720	15	ebi-a-GCST006908	Ischemic stroke || id:ebi-a-GCST006908	Wald ratio	-0.0157928	0.0353759	0.655288
318	rs62569343	9	ebi-a-GCST006908	Ischemic stroke || id:ebi-a-GCST006908	Wald ratio	-0.0399485	0.0908505	0.660143
319	rs2043664	9	ebi-a-GCST006908	Ischemic stroke || id:ebi-a-GCST006908	Wald ratio	-0.0280047	0.0647608	0.665427
320	rs4657471	1	ebi-a-GCST006908	Ischemic stroke || id:ebi-a-GCST006908	Wald ratio	-0.0281385	0.0658009	0.668919
321	rs11790799	9	ebi-a-GCST006908	Ischemic stroke || id:ebi-a-GCST006908	Wald ratio	0.0323246	0.0756534	0.669181
322	rs61066020	9	ebi-a-GCST006908	Ischemic stroke || id:ebi-a-GCST006908	Wald ratio	0.0331453	0.077574	0.669181
323	rs11793565	9	ebi-a-GCST006908	Ischemic stroke || id:ebi-a-GCST006908	Wald ratio	0.033264	0.0783091	0.670998
324	rs4657475	1	ebi-a-GCST006908	Ischemic stroke || id:ebi-a-GCST006908	Wald ratio	-0.02732	0.065915	0.678527
325	rs1468675	9	ebi-a-GCST006908	Ischemic stroke || id:ebi-a-GCST006908	Wald ratio	0.0316233	0.0773015	0.682473
326	rs12913399	15	ebi-a-GCST006908	Ischemic stroke || id:ebi-a-GCST006908	Wald ratio	-0.0384937	0.0941423	0.682621
327	rs74026308	15	ebi-a-GCST006908	Ischemic stroke || id:ebi-a-GCST006908	Wald ratio	-0.0155979	0.0392837	0.691324
328	rs6495085	15	ebi-a-GCST006908	Ischemic stroke || id:ebi-a-GCST006908	Wald ratio	-0.0156024	0.0395839	0.693462
329	rs8034403	15	ebi-a-GCST006908	Ischemic stroke || id:ebi-a-GCST006908	Wald ratio	-0.0158822	0.0404274	0.694425
330	rs8041642	15	ebi-a-GCST006908	Ischemic stroke || id:ebi-a-GCST006908	Wald ratio	-0.0153002	0.0389723	0.69462
331	rs10987286	9	ebi-a-GCST006908	Ischemic stroke || id:ebi-a-GCST006908	Wald ratio	0.029799	0.0762301	0.695864
332	rs2304719	15	ebi-a-GCST006908	Ischemic stroke || id:ebi-a-GCST006908	Wald ratio	-0.013266	0.0347442	0.702596
333	rs11788202	9	ebi-a-GCST006908	Ischemic stroke || id:ebi-a-GCST006908	Wald ratio	0.0290657	0.0761246	0.702596
334	rs10987285	9	ebi-a-GCST006908	Ischemic stroke || id:ebi-a-GCST006908	Wald ratio	0.029106	0.0762301	0.702596
335	rs28504591	1	ebi-a-GCST006908	Ischemic stroke || id:ebi-a-GCST006908	Wald ratio	-0.0247181	0.0650477	0.703945
336	rs62004649	15	ebi-a-GCST006908	Ischemic stroke || id:ebi-a-GCST006908	Wald ratio	-0.031	0.0835	0.710446
337	rs2740483	9	ebi-a-GCST006908	Ischemic stroke || id:ebi-a-GCST006908	Wald ratio	-0.0224719	0.061236	0.71364
338	rs923118	15	ebi-a-GCST006908	Ischemic stroke || id:ebi-a-GCST006908	Wald ratio	0.0311615	0.0856941	0.71613
339	rs10987373	9	ebi-a-GCST006908	Ischemic stroke || id:ebi-a-GCST006908	Wald ratio	0.0224651	0.0619308	0.716795
340	rs8034017	15	ebi-a-GCST006908	Ischemic stroke || id:ebi-a-GCST006908	Wald ratio	-0.0141578	0.0398729	0.722535
341	rs7173684	15	ebi-a-GCST006908	Ischemic stroke || id:ebi-a-GCST006908	Wald ratio	-0.0160521	0.0455531	0.724553
342	rs8027022	15	ebi-a-GCST006908	Ischemic stroke || id:ebi-a-GCST006908	Wald ratio	0.0109034	0.0311526	0.726339
343	rs12914677	15	ebi-a-GCST006908	Ischemic stroke || id:ebi-a-GCST006908	Wald ratio	0.0197294	0.0569335	0.728941
344	rs16958477	15	ebi-a-GCST006908	Ischemic stroke || id:ebi-a-GCST006908	Wald ratio	-0.0133741	0.0389759	0.731495
345	rs62569344	9	ebi-a-GCST006908	Ischemic stroke || id:ebi-a-GCST006908	Wald ratio	-0.0310078	0.0910853	0.733536
346	rs1272131	14	ebi-a-GCST006908	Ischemic stroke || id:ebi-a-GCST006908	Wald ratio	-0.022742	0.0695257	0.74359
347	rs2165241	15	ebi-a-GCST006908	Ischemic stroke || id:ebi-a-GCST006908	Wald ratio	0.0105715	0.0323753	0.744023
348	rs10448285	9	ebi-a-GCST006908	Ischemic stroke || id:ebi-a-GCST006908	Wald ratio	0.0215182	0.0681411	0.752162
349	rs2062309	15	ebi-a-GCST006908	Ischemic stroke || id:ebi-a-GCST006908	Wald ratio	0.0268551	0.0855124	0.753483
350	rs28464264	9	ebi-a-GCST006908	Ischemic stroke || id:ebi-a-GCST006908	Wald ratio	0.0231293	0.0748299	0.757252
351	rs62004865	15	ebi-a-GCST006908	Ischemic stroke || id:ebi-a-GCST006908	Wald ratio	0.0254745	0.0834166	0.76007
352	rs4886761	15	ebi-a-GCST006908	Ischemic stroke || id:ebi-a-GCST006908	Wald ratio	-0.0139955	0.0469526	0.765644
353	rs4886782	15	ebi-a-GCST006908	Ischemic stroke || id:ebi-a-GCST006908	Wald ratio	-0.0102284	0.0354586	0.772993
354	rs28522673	15	ebi-a-GCST006908	Ischemic stroke || id:ebi-a-GCST006908	Wald ratio	-0.0109763	0.0389948	0.778341
355	rs3888004	15	ebi-a-GCST006908	Ischemic stroke || id:ebi-a-GCST006908	Wald ratio	-0.0240283	0.0855124	0.778717
356	rs3848161	15	ebi-a-GCST006908	Ischemic stroke || id:ebi-a-GCST006908	Wald ratio	-0.0240113	0.085452	0.778717
357	rs35462746	15	ebi-a-GCST006908	Ischemic stroke || id:ebi-a-GCST006908	Wald ratio	0.0233999	0.083276	0.778717
358	rs62005710	15	ebi-a-GCST006908	Ischemic stroke || id:ebi-a-GCST006908	Wald ratio	0.0239605	0.0852713	0.778717
359	rs4886470	15	ebi-a-GCST006908	Ischemic stroke || id:ebi-a-GCST006908	Wald ratio	0.0199637	0.0732002	0.785063
360	rs1550436	15	ebi-a-GCST006908	Ischemic stroke || id:ebi-a-GCST006908	Wald ratio	0.00880759	0.0335366	0.792839
361	rs12437465	15	ebi-a-GCST006908	Ischemic stroke || id:ebi-a-GCST006908	Wald ratio	0.00909753	0.0349345	0.794542
362	rs62578126	9	ebi-a-GCST006908	Ischemic stroke || id:ebi-a-GCST006908	Wald ratio	0.0159314	0.0618873	0.79685
363	rs8037531	15	ebi-a-GCST006908	Ischemic stroke || id:ebi-a-GCST006908	Wald ratio	0.0209743	0.0818674	0.797798
364	rs34868798	15	ebi-a-GCST006908	Ischemic stroke || id:ebi-a-GCST006908	Wald ratio	0.0218927	0.085452	0.797798
365	rs12912578	15	ebi-a-GCST006908	Ischemic stroke || id:ebi-a-GCST006908	Wald ratio	0.0219081	0.0855124	0.797798
366	rs2415204	15	ebi-a-GCST006908	Ischemic stroke || id:ebi-a-GCST006908	Wald ratio	0.0171391	0.0685564	0.802587
367	rs10760444	9	ebi-a-GCST006908	Ischemic stroke || id:ebi-a-GCST006908	Wald ratio	0.0175439	0.0701754	0.802587
368	rs12913041	15	ebi-a-GCST006908	Ischemic stroke || id:ebi-a-GCST006908	Wald ratio	0.0211864	0.085452	0.804186
369	rs12377624	9	ebi-a-GCST006908	Ischemic stroke || id:ebi-a-GCST006908	Wald ratio	0.0153186	0.0637255	0.810032
370	rs71399778	15	ebi-a-GCST006908	Ischemic stroke || id:ebi-a-GCST006908	Wald ratio	0.0200415	0.0836213	0.810587
371	rs62005709	15	ebi-a-GCST006908	Ischemic stroke || id:ebi-a-GCST006908	Wald ratio	0.0204802	0.085452	0.810587
372	rs4836551	9	ebi-a-GCST006908	Ischemic stroke || id:ebi-a-GCST006908	Wald ratio	0.016289	0.0701133	0.816287
373	rs3825942	15	ebi-a-GCST006908	Ischemic stroke || id:ebi-a-GCST006908	Wald ratio	-0.00924321	0.0398614	0.816628
374	rs12914489	15	ebi-a-GCST006908	Ischemic stroke || id:ebi-a-GCST006908	Wald ratio	-0.0189621	0.0828343	0.818934
375	rs1078967	15	ebi-a-GCST006908	Ischemic stroke || id:ebi-a-GCST006908	Wald ratio	-0.00895436	0.0401502	0.823519
376	rs1336980	9	ebi-a-GCST006908	Ischemic stroke || id:ebi-a-GCST006908	Wald ratio	0.0141364	0.0639213	0.824973
377	rs9630417	15	ebi-a-GCST006908	Ischemic stroke || id:ebi-a-GCST006908	Wald ratio	0.0171585	0.0830474	0.836313
378	rs2275241	9	ebi-a-GCST006908	Ischemic stroke || id:ebi-a-GCST006908	Wald ratio	0.0128755	0.0631514	0.838445
379	rs8041685	15	ebi-a-GCST006908	Ischemic stroke || id:ebi-a-GCST006908	Wald ratio	-0.00779671	0.0392723	0.842631
380	rs3848160	15	ebi-a-GCST006908	Ischemic stroke || id:ebi-a-GCST006908	Wald ratio	0.0169492	0.085452	0.842773
381	rs1048661	15	ebi-a-GCST006908	Ischemic stroke || id:ebi-a-GCST006908	Wald ratio	0.0138614	0.0706271	0.844405
382	rs6478741	9	ebi-a-GCST006908	Ischemic stroke || id:ebi-a-GCST006908	Wald ratio	0.0146444	0.0753138	0.845828
383	rs10819168	9	ebi-a-GCST006908	Ischemic stroke || id:ebi-a-GCST006908	Wald ratio	0.0147887	0.0767606	0.847225
384	rs13298228	9	ebi-a-GCST006908	Ischemic stroke || id:ebi-a-GCST006908	Wald ratio	0.0148903	0.0783699	0.849309
385	rs59763032	9	ebi-a-GCST006908	Ischemic stroke || id:ebi-a-GCST006908	Wald ratio	-0.0144928	0.0779848	0.85257
386	rs62578127	9	ebi-a-GCST006908	Ischemic stroke || id:ebi-a-GCST006908	Wald ratio	0.0116493	0.0631514	0.853648
387	rs35661273	15	ebi-a-GCST006908	Ischemic stroke || id:ebi-a-GCST006908	Wald ratio	0.0151203	0.0831615	0.855725
388	rs7177530	15	ebi-a-GCST006908	Ischemic stroke || id:ebi-a-GCST006908	Wald ratio	0.0077821	0.0440986	0.859924
389	rs28617339	15	ebi-a-GCST006908	Ischemic stroke || id:ebi-a-GCST006908	Wald ratio	0.00561612	0.0323753	0.862282
390	rs60579378	15	ebi-a-GCST006908	Ischemic stroke || id:ebi-a-GCST006908	Wald ratio	0.00649116	0.0375045	0.862591
391	rs11631579	15	ebi-a-GCST006908	Ischemic stroke || id:ebi-a-GCST006908	Wald ratio	0.00566478	0.032989	0.86366
392	rs11792928	9	ebi-a-GCST006908	Ischemic stroke || id:ebi-a-GCST006908	Wald ratio	0.0114251	0.0673482	0.865291
393	rs62578137	9	ebi-a-GCST006908	Ischemic stroke || id:ebi-a-GCST006908	Wald ratio	0.0131992	0.0835952	0.87454
394	rs62005707	15	ebi-a-GCST006908	Ischemic stroke || id:ebi-a-GCST006908	Wald ratio	0.0130316	0.0829904	0.875225
395	rs8042039	15	ebi-a-GCST006908	Ischemic stroke || id:ebi-a-GCST006908	Wald ratio	-0.00606236	0.0389723	0.876383
396	rs56987889	9	ebi-a-GCST006908	Ischemic stroke || id:ebi-a-GCST006908	Wald ratio	-0.0117322	0.0772947	0.879356
397	rs2415169	15	ebi-a-GCST006908	Ischemic stroke || id:ebi-a-GCST006908	Wald ratio	0.0123542	0.0830474	0.881743
398	rs59467985	9	ebi-a-GCST006908	Ischemic stroke || id:ebi-a-GCST006908	Wald ratio	-0.0110421	0.0772947	0.886403
399	rs57853803	9	ebi-a-GCST006908	Ischemic stroke || id:ebi-a-GCST006908	Wald ratio	-0.0105559	0.0788177	0.893459
400	rs12900404	15	ebi-a-GCST006908	Ischemic stroke || id:ebi-a-GCST006908	Wald ratio	-0.0113461	0.0861269	0.895193
401	rs10987295	9	ebi-a-GCST006908	Ischemic stroke || id:ebi-a-GCST006908	Wald ratio	0.00972898	0.0750521	0.896859
402	rs750460	15	ebi-a-GCST006908	Ischemic stroke || id:ebi-a-GCST006908	Wald ratio	-0.00434783	0.0341137	0.898583
403	rs4886425	15	ebi-a-GCST006908	Ischemic stroke || id:ebi-a-GCST006908	Wald ratio	0.00772798	0.0680062	0.909526
404	rs11639090	15	ebi-a-GCST006908	Ischemic stroke || id:ebi-a-GCST006908	Wald ratio	0.00847458	0.0861582	0.921646
405	rs4461027	15	ebi-a-GCST006908	Ischemic stroke || id:ebi-a-GCST006908	Wald ratio	0.0043554	0.0444251	0.921901
406	rs13259	15	ebi-a-GCST006908	Ischemic stroke || id:ebi-a-GCST006908	Wald ratio	-0.00847458	0.0875706	0.922906
407	rs4657472	1	ebi-a-GCST006908	Ischemic stroke || id:ebi-a-GCST006908	Wald ratio	-0.00642674	0.0711225	0.928
408	rs11636381	15	ebi-a-GCST006908	Ischemic stroke || id:ebi-a-GCST006908	Wald ratio	-0.00643883	0.0757801	0.932287
409	rs12440667	15	ebi-a-GCST006908	Ischemic stroke || id:ebi-a-GCST006908	Wald ratio	0.002664	0.032634	0.934939
410	rs12905253	15	ebi-a-GCST006908	Ischemic stroke || id:ebi-a-GCST006908	Wald ratio	0.00267201	0.0327321	0.934939
411	rs12002036	9	ebi-a-GCST006908	Ischemic stroke || id:ebi-a-GCST006908	Wald ratio	-0.00621118	0.0772947	0.935953
412	rs11636619	15	ebi-a-GCST006908	Ischemic stroke || id:ebi-a-GCST006908	Wald ratio	-0.0066838	0.0838046	0.936432
413	rs2417024	9	ebi-a-GCST006908	Ischemic stroke || id:ebi-a-GCST006908	Wald ratio	-0.0049505	0.0721358	0.945286
414	rs11633601	15	ebi-a-GCST006908	Ischemic stroke || id:ebi-a-GCST006908	Wald ratio	0.00559512	0.0839268	0.946847
415	rs12906932	15	ebi-a-GCST006908	Ischemic stroke || id:ebi-a-GCST006908	Wald ratio	-0.00567595	0.0861713	0.947483
416	rs8004365	14	ebi-a-GCST006908	Ischemic stroke || id:ebi-a-GCST006908	Wald ratio	-0.00564175	0.0860367	0.947717
417	rs11639394	15	ebi-a-GCST006908	Ischemic stroke || id:ebi-a-GCST006908	Wald ratio	0.00551655	0.0842528	0.947795
418	rs35181871	15	ebi-a-GCST006908	Ischemic stroke || id:ebi-a-GCST006908	Wald ratio	-0.00515996	0.0861713	0.952251
419	rs66610605	15	ebi-a-GCST006908	Ischemic stroke || id:ebi-a-GCST006908	Wald ratio	0.0045755	0.0838841	0.956501
420	rs8023330	15	ebi-a-GCST006908	Ischemic stroke || id:ebi-a-GCST006908	Wald ratio	-0.00170358	0.0344123	0.960517
421	rs17125973	14	ebi-a-GCST006908	Ischemic stroke || id:ebi-a-GCST006908	Wald ratio	-0.00346741	0.0755895	0.963413
422	rs2123209	15	ebi-a-GCST006908	Ischemic stroke || id:ebi-a-GCST006908	Wald ratio	0.00305033	0.0838841	0.970992
423	rs10819190	9	ebi-a-GCST006908	Ischemic stroke || id:ebi-a-GCST006908	Wald ratio	-0.00211268	0.0732394	0.976987
424	rs11790478	9	ebi-a-GCST006908	Ischemic stroke || id:ebi-a-GCST006908	Wald ratio	0.00140449	0.0758427	0.985225
425	rs11790421	9	ebi-a-GCST006908	Ischemic stroke || id:ebi-a-GCST006908	Wald ratio	-0.00140252	0.0764376	0.985361
426	rs6426939	1	ebi-a-GCST006908	Ischemic stroke || id:ebi-a-GCST006908	Wald ratio	-0.000868432	0.064264	0.989218
