## Supplementary Table S1-S24 for "Integrative genetic analysis reveals new relationships between intraocular pressure, glaucoma and ischemic stroke risk: A study based on combined SNP-to-gene, mendelian randomization and pathway investigations": Table S24.xlsx

### Sheet: Table S24
Table S24. MVMR results of the IOP, POAG and IS
GWAS ID of exposure	Exposure	GWAS ID of outcome	Outcome	SNPs	Beta	Standard error	P value
ukb-b-14146	Intra-ocular pressure, Goldmann-correlated (right)	ebi-a-GCST006908	Ischemic stroke || id:ebi-a-GCST006908	85	0.0902945	0.0342439	0.00836901
ukb-b-14146_adjusted	Intra-ocular pressure, Goldmann-correlated (right) adjusted for POAG	ebi-a-GCST006908	Ischemic stroke || id:ebi-a-GCST006908	84	0.0654117	0.045285	0.148614
finn-b-H7_GLAUCPRIMOPEN	Primary open-angle glaucoma	ebi-a-GCST006908	Ischemic stroke || id:ebi-a-GCST006908	10	0.0509085	0.020874	0.0147343
finn-b-H7_GLAUCPRIMOPEN_adjusted for	Primary open-angle glaucoma adjusted for IOP	ebi-a-GCST006908	Ischemic stroke || id:ebi-a-GCST006908	11	0.0147311	0.0194194	0.448105
